# Ancestry-specific and multi-ancestry genome-wide association studies of restless legs syndrome

**DOI:** 10.64898/2026.04.28.26351960

**Authors:** Fulya Akçimen, Miranda Medeiros, Katie L.J. Cederberg, Marzieh Khani, Andy Roth, Mike A. Nalls, Sara Bandres-Ciga, Patrick A. Dion, Guy Rouleau, Emmanuel Mignot

## Abstract

Restless legs syndrome (RLS) is a common neurological disorder that disrupts sleep and quality of life, yet its genetics has been examined almost exclusively in individuals of European ancestry. We performed genome-wide association analyses of RLS in African (2,176 cases; 153,313 controls), Latin American (2,024 cases; 91,902 controls), and European (36,993 cases; 639,182 controls) ancestry groups, followed by a multi-ancestry meta-analysis. We leveraged biobank-based cohorts that established RLS diagnosis using validated clinical criteria, allowing for precise phenotypic characterization. We performed ancestry-specific association studies and post-GWAS approaches to prioritize candidate genes. Our analyses revealed ancestry differences in the genetics of RLS. At the *MEIS1* and *BTBD9* loci, lead variants showed lower allele frequencies and did not reach genome-wide significance in African ancestry. We identified ancestry-specific and shared risk loci, including novel associations near *GYPC/TEX51* and *PRIMA1* in African ancestry and *ISX* in Latin American ancestry. The European meta-analysis identified 11 additional loci and replicated 50 previously reported associations. The combined multi-ancestry analysis revealed ten new loci. This multi-ancestry study broadens the genetic understanding of RLS beyond European populations, revealing both shared and ancestry-specific contributors to disease risk. The absence or reduced frequency of key European RLS alleles in African ancestry individuals provides genetic insight into known epidemiological differences. Together, these findings lay the groundwork for mechanistic follow-up studies.
