## Supplementary material for "Ancestry-specific and multi-ancestry genome-wide association studies of restless legs syndrome": Table 1

### Sheet: Table 1
Table 1. Genome-wide significant associations in individual ancestry restless legs syndrome cohorts. Only novel variants were listed in European ancestry. Detailed summary statistics of genome-wide significant variants identified in ancestry-specific meta-analyses were listed in Table S5.
Ancestry	dbSNP	Chromosome	Base pair position (hg38)	Effect allele	Other allele	Nearest gene	Effect allele frequency (All of Us AFR)	Effect allele frequency (All of Us AMR)	Effect allele frequency (All of Us EUR)	Odds ratio (95% CI), fixed-effect	p value, fixed-effects	Odds ratio, random-effects	p value, random-effects	I2, random-effects
AFR	rs78603497	2	126815202	T	A	GYPC, TEX51	0.0136434	0.034	0.077	1.77 (1.44-2.16)	3.15 × 10-8	1.77	3.15 × 10-8	0
	rs10132474	14	93779980	G	T	PRIMA1	0.099	0.29	0.295	1.32 (1.20-1.46)	1.80 × 10-8	1.32	1.80 × 10-8	0
AMR	rs113851554	2	66523432	T	G	MEIS1	0.010619	0.027	0.059	1.91 (1.65-2.20)	3.10 × 10-18	1.91	3.10 × 10-18	0
	rs9369062	6	38469527	C	A	BTBD9	0.079	0.338	0.296	0.71 (0.66-0.77)	8.22 × 10-20	0.71	8.22 × 10-20	0
	rs73166082	22	34970138	T	G	ISX	0.0180154	0.021	0.039	1.62 (1.37-1.92)	2.34 × 10-8	1.63	1.99 × 10-4	55.94
EUR	rs34601673	1	105895147	C	CT	LINC01677	0.348	0.255	0.316	0.95 (0.93-0.96)	8.98 × 10-9	0.95	8.98 × 10-9	0
	rs6722241	2	100187316	C	T	AFF3	0.387	0.308	0.274	0.95 (0.94-0.97)	2.56 × 10-8	0.95	1.42 × 10-5	35.74
	rs78913643	3	25337307	C	T	RARB	0.01	0.04	0.061	0.91 (0.88-0.94)	1.18 × 10-8	0.92	2.58 × 10-3	53.51
	rs75248627	3	120342233	C	G	LRRC58	NA	NA	0.02	1.17 (1.11-1.23)	9.45 × 10-9	1.17	2.97 × 10-6	28.62
	rs815627	5	154112576	T	C	MFAP3/GALNT10	0.516	NA	0.389	0.95 (0.94-0.97)	1.49 × 10-9	0.95	1.49 × 10-9	0
	rs7338160	13	93550006	T	A	GPC6	0.347	0.226	0.252	0.95 (0.93-0.97)	3.34 × 10-8	0.95	3.34 × 10-8	0
	rs12442079	15	68241002	C	A	CLN6	0.049	NA	0.22	0.94 (0.92-0.96)	2.74 × 10-10	0.94	2.74 × 10-10	0
	rs35150	16	64944791	T	C	CDH11	0.097	0.178	0.283	1.05 (1.03-1.07)	4.25 × 10-9	1.05	4.48 × 10-9	0.16
	rs2680701	17	58360940	A	G	TSPOAP1,RNF43	0.043	NA	0.197	0.95 (0.93-0.97)	3.64 × 10-8	0.95	2.55 × 10-5	26.49
	rs591349	18	37370613	T	C	CELF4	0.019	0.07	0.119	0.93 (0.91-0.95)	1.40 × 10-8	0.93	1.40 × 10-8	0
	rs9965170	18	47261903	A	G	SKOR2	0.252	0.393	0.439	0.96 (0.94-0.97)	3.15 × 10-8	0.96	3.15 × 10-8	0
