## Supplementary material for "Ancestry-specific and multi-ancestry genome-wide association studies of restless legs syndrome": Table 2

### Sheet: Table 2
Table 2. Novel loci identified by MR-MEGA or random effect multi-ancestry meta-analysis for restless legs syndrome. Lead variants reaching genome-wide significance in either MR-MEGA or the PLINK random-effects (RE) meta-analysis are shown. Each method identified a different lead variant at the MFAP3-GALNT10 and CLN6 loci; both are listed. EA:effect allele; P (MR-MEGA):MR-MEGA association P value;…
dbSNP	Chromosome	Base pair position (hg38)	Effect allele	Other allele	Nearest gene	Effect allele frequency (All of Us AFR)	Effect allele frequency (All of Us AMR)	Effect allele frequency (All of Us EUR)	p value, fixed-effects (MRMEGA)	Odds ratio, random effects	p value, random-effects
rs34601673	1	105895147	C	CT	LINC01677	0.348	0.255	0.316	6.51 × 10-8	0.947432	4.20 × 10-9
rs200471253	2	97139294	A	AT	ANKRD36	0.985	NA	0.914	3.74 × 10-8	0.939789	0.07
rs10048805	2	162609952	G	AT	KCNH7	0.278	0.34	0.487	4.11 × 10-8	0.958295	5.06 × 10-4
rs2434375	5	154100053	G	A	MFAP3, GALNT10	0.43	NA	0.384	7.96 × 10-8	0.957337	1.29 × 10-8
rs815623	5	154114679	C	T	MFAP3, GALNT10	0.544	NA	0.39	1.64 × 10-8	0.95705	7.82 × 10-7
rs34092032	8	34274018	CA	C	DUSO26, RNF122	0.289	0.65	0.306	5.99 × 10-6	1.04645	3.03 × 10-8
rs35619909	15	68089106	C	T	CLN6	0.036	0.109	0.209	3.36× 10-9	1.06003	8.78 × 10-10
rs12442079	15	68241002	C	A	CLN6	0.049	NA	0.22	4.78 × 10-10	0.947527	1.89 × 10-3
rs71376748	16	64938146	GA	G	CDH11	0.066	0.166	0.269	4.02 × 10-7	1.04875	2.34 × 10-8
rs12600886	17	58311322	T	C	RNF43, TSPOAP1	0.241	0.225	0.25	8.33 × 10-7	0.9518	1.89 × 10-8
rs591349	18	37370613	T	C	CELF4	0.019	0.07	0.119	4.77 × 10-7	0.929415	5.86 × 10-9
rs9965170	18	47261903	A	G	SKOR2	0.252	0.393	0.439	8.33 × 10-8	0.957528	1.32 × 10-8
