## Supplementary material for "Ancestry-specific and multi-ancestry genome-wide association studies of restless legs syndrome": Table 3

### Sheet: Table 3
Table 3. Cross-ancestry fine-mapping identified credible causal variants identified for risk signals of restless legs syndrome. Variants with a posterior inclusion probability > 0.8 are reported.
Variant	Chromosome	Base pair position (hg38)	Effect allele	Other allele	Nearest gene	Posterior inclusion probability	Credible set size
rs11679120	2	66558048	A	G	MEIS1	1	1
rs6747972	2	67843093	G	A	LINC01812, C1D	0.98	1
rs75248627	3	120342233	C	G	LRRC58	0.84	2
rs3866197	4	38928848	G	A	FAM114A1	0.94	2
rs9369062	6	38469527	C	A	BTBD9	0.99	1
rs112716420	7	1343010	G	C	UNCX, MICALL2	0.98	1
rs2150865	9	29364849	T	C	LINGO2	0.8	3
rs35196838	9	126755162	A	C	LMX1B, ZBTB43	1	1
rs77588655	10	129444618	C	G	MGMT	1	1
rs11815777	10	129886592	T	C	EBF3	1	1
rs9530284	13	74144802	C	G	KLF12	1	1
rs77614227	15	35889353	G	T	DPH6-DT	0.9	2
rs4776967	15	67741584	T	C	MAP2K5, SKOR1	0.99	1
rs73166082	22	34970138	T	G	ISX	0.99	1
