## Supplementary material for "Ancestry-specific and multi-ancestry genome-wide association studies of restless legs syndrome": Table 4

### Sheet: Table 4
Table 4. Druggability of genes identified by MAGMA gene-based analysis based on DrugBank annotations. Approved drugs: drugs that have been officially accepted for commercialization in at least one jurisdiction at a given time; Investigational drug: the drug development status in which the drug is being researched for a determinate condition and has reached clinical trials; Nutraceutical drugs: dr…
Gene	Position	Approved drug	Investigational drug	Nutraceutical drug	Experimental drug
TACSTD2	1:58,575,433-58,577,252	Datopotamab deruxtecan, Sacituzumab govitecan	Datopotamab deruxtecan, Sacituzumab govitecan
KCNT2	1:196,225,779-196,608,440		Phorbol 12-myristate 13-acetate diester, Tetraethylammonium
ACP1	2:264,947-278,283	Adenine	Adenine	Adenine
ACVR1	2:157,736,446-157,876,330	Fostamatinib, Momelotinib	ATP, Fostamatinib, Momelotinib, Zilurgisertib	ATP	Dorsomorphin, Itacnosertib
RARB	3:24,829,321-25,597,932	Acitretin, Adapalene, Alitretinoin, Tazarotene, Tretinoin, Trifarotene	Acitretin, Adapalene, Tamibarotene, Tretinoin, Trifarotene	Tretinoin	Arotinoid acid, LGD-1550
TACR3	4:103,586,031-103,719,985	Elinzanetant, Fezolinetant	Elinzanetant, Fezolinetant, Osanetant, Pavinetant, Talnetant		4-Nitrophenyl Phosphate
HEXB	5:74,640,023-74,721,288	Chondroitin sulfate, Pyrimethamine	Pyrimethamine	Chondroitin sulfate	(2R,3R,4S,5R)-2-acetamido-3,4-dihydroxy-5-hydroxymethyl-piperidine, 2-Acetamido-2-Deoxy-D-Glucono-1,5-Lactone, N-Acetyl-glucosamine thiazoline
PAM	5:102,754,783-103,031,105	Ascorbic acid, Copper	Ascorbic acid, Copper	Ascorbic acid	N-alpha-Acetyl-3,5-diiodotyrosyl-D-threonine, N-Alpha-Acetyl-3,5-Diiodotyrosylglycine
GLO1	6:38,675,925-38,703,145	Glutathione, Indomethacin	Baicalein, Glutathione, Indomethacin	Glutathione	Kaempherol, Mercaptoethanol, methyl 4-(2,3-dihydroxy-5-methylphenoxy)-2-hydroxy-6-methylbenzoate, Naringenin, S-(N-hydroxy-N-iodophenylcarbamoyl)glutathione, S-benzylglutathione, S-Hexylglutathione, S-P-Nitrobenzyloxycarbonylglutathione
MGMT	10:129,467,241-129,770,983	Cysteine, Zinc, Zinc acetate, Zinc chloride, Zinc sulfate, unspecified form	6-O-benzylguanine, Cysteine, Dinitrochlorobenzene, Zinc	Cysteine	S-Benzylcysteine, S-Methylcysteine
BDNF	11:27,654,893-27,722,030	Chondroitin sulfate, Copper, Esketamine	Copper, Esketamine	Chondroitin sulfate
GRIA4	11:105,609,994-105,982,090	Ethanol, Fluciclovine (18F), Glutamic acid, Perampanel	Ethanol, Fluciclovine (18F), Glutamic acid, Perampanel, Talampanel	Glutamic acid	Fluoro-Willardiine
CDH11	16:64,943,753-65,123,744	Celecoxib	Celecoxib
