## Supplementary Table 1 for "Ancestry-specific and multi-ancestry genome-wide association studies of restless legs syndrome"

### Sheet: Supplementary Table 1
Supplementary Table 1. Restless legs syndrome cohort descriptions.
Dataset	ancestry	cases	controls	Mean (SD) age of cases	Mean (SD) age of controls	Mean (SD) age at onset of cases	total cases	total controls
All of Us African (current study)	African	873	33876	61.05 (12.92)	53.20 (15.20)	53.60 (12.95)	2176	153313	155489
Million Veteran Program African American or Afro-Caribbean (Verma et al)		1303	119437	NA
All of Us Latin American (current study)	Latin American	876	33909	58.46 (13.71)	47.81 (15.67)	51.55 (13.42)	2024	91902
Million Veteran Program Hispanic or Latin American (Verma et al)		1148	57993	NA
All of Us European (current study)	European	8300	86961	66.02 (14.04)	57.73 (17.63)	57.81 (13.87)	36993	639182
UK Biobank (current study)		7317	106479	55.06 (7.50)	55.18 (7.52)	NA
CARTaGENE (Akcimen et al, 2023)		921	1307	56.00 (8.00)	56.00 (8.00)	NA
Canadian Longitudinal Study on Aging (Akcimen et al, 2023)		4980	15990	63.00 (10.00)	63.00 (10.00)
Million Veteran Program European (Verma et al)		15475	428445	NA
Total							41193	884397
