## Supplementary Table 2 for "Ancestry-specific and multi-ancestry genome-wide association studies of restless legs syndrome"

### Sheet: Supplementary Table 2
Supplementary Table 2. RLS phenotyping and case definition across participating cohorts. Cases were identified using either electronic health records (EHRs) or validated diagnostic questionnaires, depending on cohort. RLS diagnoses in the All of Us and MVP cohorts were defined based on clinical codes from EHRs, while in the UK Biobank, CLSA, and CARTaGENE cohorts, case status was determined using…
Dataset	Assesment method	Case definition	Ancestry groups
All of Us	Electronic Health Records (SNOMED code 32914008)	RLS cases identified from EHR condition records using SNOMED terminology; participants with available WGS and EHR data.	African, Latin American, European
Million Veteran Program	Electronic Health Records (ICD-9: 333.94; ICD-10: G25.81)	Rule-based algorithm requiring ≥2 instances of RLS ICD codes in structured EHR data.	African, Latin American, European
UK Biobank	Sleep questionnaire (Five IRLSSG diagnostic criteria)	RLS defined by positive responses to 5 diagnostic criteria (urge to move legs, rest-induced, relief with movement, evening/night worsening, not due to cramps or position). We further limited cases to participants with symptoms occurring at least 2-3 days per week, removed those endorsing morning-only or all-day symptoms and required that symptoms were not usually relieved by changing leg position…	European
CARTaGENE	Sleep questionnaire (Four IRLSSG diagnostic criteria)	Participants classified as RLS if responses met first 4 IRLSSG essential criteria.	European
Canadian Longitudinal Study on Aging	Sleep questionnaire (two IRLSSG diagnostic criteria)	Participants responding “yes” to “Do you have, or have you sometimes experienced, a recurrent need or urge to move your legs while sitting or lying down?” were classified as RLS cases; question corresponds to the first 2 IRLSSG criteria (urge to move and rest-induced symptoms).	European
