## Supplementary Table 3 for "Ancestry-specific and multi-ancestry genome-wide association studies of restless legs syndrome"

### Sheet: Supplementary Table 3
Supplementary Table 3. Expected statistical power across ancestry groups under an additive genetic model. For the African- and Latin American-ancestry analyses, allele frequency estimates were derived from the All of Us ancestry-specific subsets and used as proxies for power calculations. These estimates may not fully represent allele frequencies across all populations included in the respective …
Ancestry	Cases	Controls	Population prevalence	Allele frequency	Odds ratio	Expected power
African	2176	153313 (>100000)	0.009	0.01	2	0.343
				0.05	2	1
				0.1	2	1
				0.25	2	1
				0.01	1.5	0.009
				0.02	1.5	0.1
				0.05	1.5	0.768
				0.1	1.5	0.997
				0.25	1.5	1
				0.01	1.2	0
				0.05	1.2	0.008
				0.1	1.2	0.07
				0.25	1.2	0.483
Latin American	2024	91902	0.009	0.01	2	0.285
				0.05	2	1
				0.1	2	1
				0.25	2	1
				0.01	1.5	0.007
				0.02	1.5	0.079
				0.05	1.5	0.701
				0.1	1.5	0.993
				0.25	1.5	1
				0.01	1.2	0
				0.05	1.2	0.006
				0.1	1.2	0.054
				0.25	1.2	0.412
European	36993	639182 (>100000)	0.06	0.01	2	1
				0.05	2	1
				0.1	2	1
				0.25	2	1
				0.01	1.5	1
				0.05	1.5	1
				0.1	1.5	1
				0.25	1.5	1
				0.01	1.2	0.33
				0.05	1.2	1
				0.1	1.2	1
				0.25	1.2	1
