## Supplementary Table 4 for "Ancestry-specific and multi-ancestry genome-wide association studies of restless legs syndrome"

### Sheet: Supplementary Table 4
Supplementary Table 4. Genomic inflation, variant-based heritability estimates and genetic correlation analyses across GWAS datasets for restless legs syndrome. AoU: All of Us, MVP: Million Veteran Program, CLSA: Canadian Longitudinal Study on Aging, CaG: CARTaGENE. AFR: African, AMR: Latin American, EUR: European ancestry. Population prevalence: estimated disease prevalence in the population, Sa…
Dataset	Number of cohorts	Cases	Controls	Population prevalence	Sample prevalence	λ	λ1000	h²	h²_se	rg (se) All of Us EUR	rg (se) MVP EUR	rg (se) CLSA	rg (se) EU-RLS-GWAS
UK Biobank	1	7317	106479	0.064	0.0643	1.11	1.008	0.2254	0.028	0.78 (0.08)	0.82 (0.07)	0.68 (0.12)	0.79 (0.07)
All of Us EUR	1	8300	86961	0.05	0.087	1.1	1.007	0.1336	0.0177		0.86 (0.07)	0.64 (0.13)	0.70 ( 0.09)
MVP EUR	1	15475	428445	0.05	0.035	1.22	1.007	0.1475	0.0153			0.66 (0.12)	0.92 (0.07)
CLSA	1	4980	15990	0.06	0.24	1.03	1.004	0.109	0.0279				0.79 (0.14)
EU-RLS-GWAS	1	7248	19802	NA	NA	1.11	1.01	0.24	0.04
CARTaGENE	1	921	1307	0.06	0.41	1.01	1.009	NA	NA	NA	NA	NA	NA
EUR meta analysis	5	36993	639182	0.05	0.055	1.32	1.005	0.127	0.0101
AFR meta analysis	2	2176	153313	0.009	0.014	1.11	1.03	0.19	0.1
AMR meta analysis	2	2024	91902	0.009	0.022	1.05	1.013	0.1	0.03
All of Us AFR	1	873	33876	NA	NA	1.22	1.13	NA	NA
MVP AFR	1	1303	119437	NA	NA	0.999	1	NA	NA
All of Us AMR	1	876	33909	NA	NA	1.048	1.03	NA	NA
MVP AMR	1	1148	57993	NA	NA	1.026	1.01	NA	NA
