## Supplementary Table 5 for "Ancestry-specific and multi-ancestry genome-wide association studies of restless legs syndrome"

### Sheet: Supplementary Table 5
Supplementary Table 5. Summary statistics of 83 independent genome-wide significant variants in 65 loci identified in ancestry-specific meta-analyses for restless legs syndrome.AFR: African, AMR: Latin American, EUR: European ancestry.
Number of genomic risk locus	Ancestry	dbSNP	Chromosome	Base pair position (hg38)	Effect allele	Other allele	Nearest gene	Effect allele frequency in All of Us AFR cohort	Effect allele frequency in All of Us AFR cases	Effect allele frequency in All of Us AFR controls	Effect allele frequency in All of Us AMR cohort	Effect allele frequency in All of Us AMR cases	Effect allele frequency in All of Us AMR controls	Effect allele frequency in All of Us EUR cohort	Effect allele frequency in All of Us EUR cases	Effect allele frequency in All of Us EUR controls	Odds ratio_AFR (95% CI)	p value AFR, fixed-effects	Odds ratio_AFR, random effects	p value AFR, random-effects	estimated I2_AFR, (random effects)	Direction	Annotation	Odds ratio_AMR (95% CI)	p value AMR, fixed-effects	Odds ratio_EUR (95% CI)	p value EUR, fixed-effects	Beta, random effects multiancestry	p value, random effects multiancestry	p value, MRMEGA multiancestry
1	AFR	rs78603497	2	126815202	T	A	GYPC, TEX51	0.0136434	0.023	0.013	0.034	0.026	0.034	0.077	0.097	0.075	1.77 (1.44-2.16)	3.145e-08	1.77	3.145e-08	0	++	intergenic	0.84 (0.70-1.01)	0.06117	1.01 (0.98-1.04)	0.6303	0.0128	0.7157	2.17e-07
2	AFR	rs10132474	14	93779980	G	T	PRIMA1	0.099	0.127	0.098	0.29	0.275	0.29	0.295	0.293	0.295	1.32 (1.20-1.46)	1.799e-08	1.32	1.799e-08	0	++	intronic	0.98 (0.91-1.06)	0.671	1.002 (0.98-1.02)	0.7979	0.0088	0.6336	1.79e-06
Number of genomic risk locus	Ancestry	dbSNP	Chromosome	Base pair position (hg38)	Effect allele	Other allele	Nearest gene	Effect allele frequency in All of Us AFR cohort	Effect allele frequency in All of Us AFR cases	Effect allele frequency in All of Us AFR controls	Effect allele frequency in All of Us AMR cohort	Effect allele frequency in All of Us AMR cases	Effect allele frequency in All of Us AMR controls	Effect allele frequency in All of Us EUR cohort	Effect allele frequency in All of Us EUR cases	Effect allele frequency in All of Us EUR controls	Odds ratio_AMR (95% CI)	p value AMR, fixed-effects	Odds ratio_AMR, random effects	p value AMR, random-effects	estimated I2_AMR, (random effects)	Direction	Annotation	Odds ratio_AFR (95% CI)	p value AFR, fixed-effects	Odds ratio_EUR (95% CI)	p value EUR, fixed-effects	Beta, random effects multiancestry	p value, random effects multiancestry	p value, MRMEGA multiancestry
1	AMR	rs113851554	2	66523432	T	G	MEIS1	0.010619	0.021	0.01	0.027	0.057	0.026	0.059	0.097	0.055	1.91 (1.65-2.20)	3.101e-18	1.91	3.101e-18	0	++	intronic	1.87 (1.47-2.39)	4.028e-07	1.95 (1.90-2.01)	1.25E-473	0.625	8.2e-30	4.58E-496
2	AMR	rs9369062	6	38469527	C	A	BTBD9	0.079	0.078	0.079	0.338	0.264	0.34	0.296	0.251	0.3	0.71 (0.66-0.77)	8.224e-20	0.71	8.224e-20	0	--	intronic	0.92 (0.82-1.02)	0.1231	0.77 (0.76-0.78)	5.66e-188	-0.2599	5.84e-26	5.93e-219
3	AMR	rs73166082	22	34970138	T	G	ISX	0.0180154	0.019	0.018	0.021	0.041	0.02	0.039	0.039	0.039	1.62 (1.37-1.92)	2.341e-08	1.63	0.0001993	55.94	++	intronic	0.89 (0.71-1.12)	0.3232	0.99 (0.95-1.04)	0.7583	0.0855	0.1153	7.12e-07
Number of genomic risk locus	Ancestry	dbSNP	Chromosome	Base pair position (hg38)	Effect allele	Other allele	Nearest gene	Effect allele frequency in All of Us AFR cohort	Effect allele frequency in All of Us AFR cases	Effect allele frequency in All of Us AFR controls	Effect allele frequency in All of Us AMR cohort	Effect allele frequency in All of Us AMR cases	Effect allele frequency in All of Us AMR controls	Effect allele frequency in All of Us EUR cohort	Effect allele frequency in All of Us EUR cases	Effect allele frequency in All of Us EUR controls	Odds ratio_EUR (95% CI)	p value EUR, fixed-effects	Odds ratio_EUR, random effects	p value EUR, random-effects	estimated I2_EUR, (random effects)	Direction	Annotation	Odds ratio_AFR (95% CI)	p value AFR, fixed-effects	Odds ratio_AMR (95% CI)	p value AMR, fixed-effects	Beta, random effects multiancestry	p value, random effects multiancestry	p value, MRMEGA multiancestry
1	EUR	rs12043848	1	57058924	G	A	DAB1	0.106	0.098	0.106	NA	0.325	0.35	0.169	0.177	0.168236	1.08 (1.06-1.11)	3.372e-15	1.08	2.209e-07	39.78	++-++	intronic	0.97 (0.87-1.07)	0.4969	1.12 (1.03-1.23)	0.01071	0.0728	1.81e-06	8.47e-15
2	EUR	rs10789067	1	58545276	C	A	OMA1	0.392	0.397	0.392	0.764	0.757	0.765	0.704	0.701	0.704286	0.95 (0.93-0.96)	2.118e-10	0.95	0.0002506	52.49	-----	intronic	0.99 (0.93-1.06)	0.8042	0.88 (0.80-0.97)	0.009425	-0.0498	0.0006194	3.08e-09
3	EUR	rs34601673	1	105895147	C	CT	LINC01677	0.348	0.33	0.348	0.255	0.263	0.255	0.316	0.304	0.317145	0.95 (0.93-0.96)	8.978e-09	0.95	8.978e-09	0	--??-	intergenic	0.96 (0.90-1.03)	0.2995	0.98 (0.91-1.06)	0.6921	-0.054	4.2e-09	6.51e-08
4	EUR	rs12046503	1	106652717	C	T	PRMT6, NTNG1	0.095	0.112	0.095	0.449	0.464	0.448	0.404	0.433	0.401232	1.13 (1.11-1.14)	1.766e-51	1.13	1.766e-51	0	+++++	intergenic	1.14 (1.02-1.26)	0.01601	1.13 (1.06-1.20)	0.000219	0.1195	9.49e-56	1.42e-50
5	EUR	rs17714252	2	285471	A	G	ALKAL2, ACP1, SH3YL1	0.264	0.27	0.264	0.263	0.28	0.262	0.336	0.329	0.336668	0.94 (0.93-0.96)	2.81e-12	0.94	2.81e-12	0	-----	intronic	1.04 (0.97-1.12)	0.264	1.03 (0.96-1.11)	0.3591	-0.0473	0.0002407	9.73e-11
6	EUR	rs10169449	2	3996042	G	C	DCDC2C	0.103	0.105	0.103	0.203	0.229	0.203	0.393	0.379	0.394336	0.91 (0.89-0.92)	9.576e-34	0.91	3.146e-33	0.91	-----	intergenic	1.07 (0.97-1.19)	0.1646	0.93 (0.86-1.01)	0.06755	-0.091	6.1e-14	1.65e-35
7	EUR	rs10193366	2	4654893	A	G	LINC01249	0.492	0.485	0.492	0.192	0.193	0.192	0.216	0.21	0.216573	0.94 (0.92-0.96)	2.41e-11	0.94	2.687e-05	48.8	-----	intronic	1.00 (0.94-1.06)	0.9823	0.92 (0.85-1.00)	0.05368	-0.0635	4.53e-08	3.84e-09
8	EUR	rs12053171	2	53001841	T	C	MIR4431, ASB3	0.091	0.103	0.091	0.33	0.318	0.33	0.283	0.296	0.281759	1.05 (1.03-1.07)	4.757e-08	1.05	4.757e-08	0	+++++	intergenic	1.05 (0.95-1.17)	0.3292	0.99 (0.90-1.08)	0.7741	0.0476	3.69e-07	2.02e-06
9	EUR	rs113851554	2	66523432	T	G	MEIS1	0.010619	0.021	0.01	0.027	0.057	0.026	0.059	0.097	0.0553731	1.95 (1.90-2.01)	1.25E-473	1.83	6.552e-19	94.41	+++++	intronic	1.87 (1.47-2.39)	4.028e-07	1.91 (1.65-2.20)	3.101e-18	0.625	8.2e-30	4.58E-496
9	EUR	rs2192954	2	66550389	A	G	MEIS1	0.342	0.361	0.342	0.504	0.522	0.503	0.457	0.484	0.454	1.16 (1.14-1.17)	5.517e-76	1.14	3.121e-12	78.57	+++++	intronic	1.07 (1.00-1.14)	0.058	1.08 (1.01-1.15)	0.014	0.1221	4.555e-13	6.68703e-73
9	EUR	rs4671738	2	66581250	A	T	MEIS1	0.528	0.512	0.528	0.308	0.329	0.308	0.184	0.199	0.182	1.19 (1.17-1.22)	1.36e-57	1.18	2.385e-08	0.0008	++??+	intergenic	1.00 (0.94-1.07)	0.895	1.12 (1.04-1.21)	0.004936	0.1164	0.0007102	2.68653e-58
9	EUR	rs12473845	2	66590431	A	T	MEIS1	0.378	0.355	0.379	0.231	0.241	0.231	0.209	0.227	0.207	1.14 (1.12-1.16)	5.1e-39	1.13	5.426e-06	81.62	+++++	intergenic	0.98 (0.92-1.05)	0.652	1.05 (0.97-1.14)	0.22	0.0775	0.006834	1.00791e-39
9	EUR	rs7566062	2	66745711	T	C	MEIS1	0.313	0.317	0.313	0.18	0.191	0.179	0.228	0.245	0.227	1.14 (1.12-1.16)	4.963e-46	1.14	2.591e-11	69.34	+++++	intergenic	1.00 (0.93-1.08)	0.928	1.13 (1.04-1.23)	0.004255	0.1157	6.863e-09	2.11925e-45
9	EUR	rs2081399	2	66844927	A	G	MEIS1, LINC01628	0.274	0.286	0.274	0.347	0.34	0.348	0.298	0.287	0.299	0.93 (0.92-0.95)	6.33e-16	0.93	3.651e-13	11.57	-----	intergenic	1.03 (0.96-1.10)	0.435	0.97 (0.91-1.04)	0.3349	-0.0587	1.534e-06	1.83804e-13
10	EUR	rs11903638	2	67524208	C	G	ETAA1	0.173	0.194	0.172	0.436	0.433	0.435	0.264	0.277	0.263	1.06 (1.04-1.08)	5.78e-11	1.06	5.781e-11	0	+++++	intergenic	1.15 (1.06-1.125)	0.000415	1.07 (0.98-1.17)	0.151	0.0599	3.107e-12	1.34818e-11
10	EUR	rs1820987	2	67842735	T	C	LINC01812, C1D	0.887	0.788	0.801	0.45	0.532	0.551	0.444	0.528	0.435983	0.88 (0.87-0.90)	1.649e-54	0.88	0.069	0.51	-----	intergenic	0.91 (0.84-0.98)	0.01905	0.90 (0.84-0.96)	0.001406	-0.1217	2.32e-57	3.28e-58
11	EUR	rs7580948	2	75779481	G	A	GCFC2	0.705	0.69	0.706	0.357	0.341	0.358	0.272	0.266	0.272573	0.95 (0.93-0.97)	2.121e-09	0.95	2.12e-09	0	-----	intergenic	0.94 (0.88-1.01)	0.09375	0.95 (0.89-1.01)	0.1177	-0.053	1.75e-10	9.78e-09
12	EUR	rs6722241	2	100187316	C	T	AFF3	0.387	0.38	0.387	0.308	0.291	0.309	0.274	0.26	0.275336	0.95 (0.94-0.97)	2.558e-08	0.95	1.42e-05	35.74	--+--	intronic	0.98 (0.92-1.04)	0.4343	0.98 (0.92-1.05)	0.6436	-0.0481	4.31e-05	5.52e-07
13	EUR	rs1583718	2	124173707	A	G	CNTNAP5	0.249	0.236	0.25	0.188	0.174	0.189	0.205	0.183	0.2071	0.91 (0.90-0.93)	5.945e-19	0.92	3.48e-15	13.88	-----	intronic	0.94 (0.87-1.01)	0.07536	0.89 (0.82-0.97)	0.007369	-0.0901	7.26e-21	1.9e-18
14	EUR	rs76251234	2	158428014	T	G	CCDC148	0.048	0.055	0.048	0.14	0.126	0.14	0.244	0.23	0.245336	0.89 (0.88-0.91)	4.204e-34	0.9	5.18e-08	69.62	-----	intronic	1.00 (0.87-1.14)	0.959	0.8 (0.73-0.88)	4.024e-06	-0.1099	4.03e-07	7.62e-36
15	EUR	rs34315310	2	164018107	C	T	FIGN	0.113	0.11	0.113	0.048	0.066	0.048	0.07	0.072	0.0698091	1.11 (1.08-1.14)	4.487e-11	1.11	5.793e-09	13.51	++-++	intronic	1.00 (0.90-1.10)	0.9303	0.82 (0.72-0.94)	0.004435	0.1011	4.95e-07	1.79e-10
16	EUR	rs78371893	2	221865774	T	TA	EPHA4	0.258	0.255	0.258	0.245	0.253	0.244	0.259	0.268	0.258141	1.07 (1.05-1.08)	7.067e-13	1.07	7.067e-13	0	+++++	intergenic	1.02 (0.95-1.09)	0.5883	1.04 (0.97-1.12)	0.3072	0.0607	1.03e-12	1.21e-10
17	EUR	rs7622190	3	3452934	C	A	CRBN	0.393	0.38	0.393	0.281	0.307	0.28	0.236	0.247	0.23495	1.08 (1.06-1.10)	5.919e-17	1.08	3.029e-16	2.84	+++++	intronic	0.96 (0.90-1.02)	0.1783	1.11 (1.04-1.20)	0.003027	0.0734	2.25e-07	1.14e-16
18	EUR	rs78913643	3	25337307	C	T	RARB	0.01	0.011	0.01	0.04	0.043	0.04	0.061	0.055	0.0615727	0.91 (0.88-0.94)	1.184e-08	0.92	0.002578	53.51	--+--	intronic	0.84 (0.63-1.12)	0.2442	0.97 (0.84-1.13)	0.7241	-0.0806	0.0004224	6.58e-07
19	EUR	rs75248627	3	120342233	C	G	LRRC58	0.003	0.00171821	0.003	0.007	0.011	0.007	0.02	0.024	0.0196182	1.17 (1.11-1.23)	9.447e-09	1.17	2.969e-06	28.62	+++++	intronic	NA	NA	NA	NA	0.1593	2.97e-06	NA
20	EUR	rs4527350	3	130822125	T	A	COL6A6, ATP2C1, PIK3R4	0.195	0.212	0.194	0.246	0.247	0.246	0.334	0.323	0.33505	0.93 (0.91-0.94)	4.581e-19	0.93	2.39e-07	51.28	-----	intronic	1.02 (0.95-1.10)	0.576	0.89 (0.83-0.96)	0.002294	-0.0617	0.0002462	5.27e-20
21	EUR	rs3866197	4	38928848	G	A	FAM114A1	0.368	0.377	0.367	0.64	0.604	0.64	0.482	0.461	0.484004	0.94 (0.92-0.95)	1.767e-16	0.94	5.86e-09	36.33	-----	intronic	1.01 (0.94-1.08)	0.8057	0.98 (0.90-1.07)	0.6951	-0.053	2.66e-05	3.89e-14
22	EUR	rs36066740	5	27944564	G	A	PURPL	0.586	0.6	0.585	0.659	0.616	0.66	0.554	0.542	0.555145	0.95 (0.94-0.97)	2.666e-09	0.95	2.666e-09	0	--?--	intergenic	1.01 (0.95-1.08)	0.7451	0.86 (0.81-0.92)	1.139e-05	-0.0539	9.28e-05	1.58e-11
23	EUR	rs815627	5	154112576	T	C	MFAP3, GALNT10	0.516	0.516	0.516	0.303	0.34	0.303	0.389	0.378	0.39005	0.95 (0.94-0.97)	1.493e-09	0.95	1.49e-09	0	--+--	intronic	0.97 (0.92-1.04)	0.3998	1.05 (0.96-1.15)	0.3114	-0.042	2.59e-07	5.35e-07
24	EUR	rs9369006	6	37529102	G	C	LINC02520, MDGA1	0.046	0.038	0.047	0.141	0.15	0.141	0.198	0.187	0.19905	0.92 (0.90-0.94)	2.459e-16	0.92	2.68e-16	0.17	-----	intronic	0.87 (0.75-1.01)	0.07397	0.96 (0.88-1.05)	0.4063	-0.0812	5.65e-16	5.51e-14
24	EUR	rs708023	6	37636559	A	C	MDGA1	0.418	0.41	0.418	0.441	0.412	0.418	0.342	0.321	0.344	0.95 (0.93-0.96)	1.598e-10	0.95	4.004e-05	53.24	-----	3' UTR	0.96 (0.90-1.02)	0.21	0.95 (0.89-1.02)	0.119	-0.054	4.826e-08	1.85986e-09
25	EUR	rs12526152	6	38231712	A	C	BTBD9	0.086	0.088	0.086	0.072	0.085	0.072	0.028	0.027	0.028	0.86 (0.82-0.90)	1.362e-09	0.86	0.001631	67.23	-----	intronic	0.97 (0.86-1.09)	0.658	1.11 (0.98-1.26)	0.11	-0.08	0.1484	9.10717e-11
25	EUR	rs4714163	6	38470995	C	T	BTBD9	0.116	0.117	0.116	0.275	0.225	0.276	0.295	0.25	0.299295	0.77 (0.76-0.78)	7.9e-191	0.77	1.16e-23	84.72	-----	intronic	0.92 (0.83-1.01)	0.08784	0.73 (0.68-0.79)	5.161e-15	-0.2495	1.47e-22	4.64e-219
26	EUR	rs4724988	7	1342018	T	C	UNCX, MICALL2	0.107	0.1	0.107	0.333	0.327	0.334	0.334	0.321	0.335	0.92 (0.91-0.94)	8.254e-21	0.92	8.254e-21	0	-----	intergenic	0.96 (0.87-1.07)	0.469	0.94 (0.88-1.01)	0.105	-0.078	2.175e-21	8.21396e-20
26	EUR	rs112716420	7	1343010	G	C	UNCX, MICALL2	0.136	0.137	0.136	0.049	0.064	0.048	0.078	0.088	0.0770455	1.19 (1.16-1.23)	8.394e-35	1.18	6.23e-07	76.67	++-++	intergenic	1.05 (0.95-1.15)	0.3457	1.17 (1.01-1.35)	0.0306	0.1488	1.08e-06	3.32e-33
27	EUR	rs35091251	7	88729682	C	CT	ZNF804B	0.434	0.44	0.434	0.199	0.212	0.199	0.13	0.138	0.129236	1.13 (1.11-1.16)	3.056e-28	1.13	1.466e-12	43.5	+++++	intronic	1.11 (1.04-1.18)	0.0009275	1.17 (1.08-1.26)	7.729e-05	0.1161	3.13e-11	1.78e-32
28	EUR	rs10233848	7	103482198	G	A	RELN	0.658	0.671	0.658	0.331	0.378	0.33	0.296	0.306	0.295046	1.05 (1.04-1.07)	6.166e-10	1.05	8.584e-08	18.42	+++++	intronic	1.04 (0.98-1.12)	0.1912	1.11 (1.04-1.19)	0.001674	-0.0607	8.83e-06	2.28e-10
29	EUR	rs13275402	8	14112325	C	T	SGCZ	0.087	0.095	0.087	0.297	0.296	0.298	0.482	0.478	0.482382	0.95 (0.94-0.97)	4.371e-09	0.95	4.37e-09	0	-----	intronic	1.12 (1.00-1.25)	0.0458	0.94 (0.88-1.01)	0.1115	-0.0446	9.47e-08	2.02e-08
30	EUR	rs4562389	9	8805462	T	C	PTPRD	0.529	0.529	0.529	0.308	0.321	0.308	0.31	0.315	0.31	1.06 (1.04-1.08)	1.609e-11	1.06	1.757e-06	39.45	+++++	intronic	1.04 (0.98-1.11)	0.244	1.00 (0.93-1.27)	0.922	0.0486	5.87e-05	8.80876e-10
30	EUR	rs6477358	9	8832394	T	G	PTPRD	0.732	0.739	0.731	0.465	0.453	0.465	0.52	0.494	0.522482	0.89 (0.88-0.90)	1.363e-51	0.89	2.405e-16	58.07	-----	intronic	1.00 (0.93-1.07)	0.9522	0.88 (0.82-0.94)	9.123e-05	-0.1054	2.98e-13	6.39e-51
30	EUR	rs10977321	9	8852668	T	C	PTPRD	0.165	0.155	0.165	0.344	0.324	0.344	0.366	0.364	0.366	0.95 (0.94-0.97)	2.374e-08	0.96	4.803e-08	2.25	--+--	intronic	1.00 (0.92-1.09)	0.987	0.96 (0.89-1.03)	0.208	-0.0464	6.406e-09	3.17995e-06
31	EUR	rs4596705	9	9214833	T	G	PTPRD	0.15	0.152	0.15	0.359	0.329	0.36	0.393	0.377	0.394527	0.93 (0.92-0.95)	4.497e-18	0.93	4.5e-18	0	-----	intronic	0.96 (0.88-1.05)	0.3842	0.87 (0.82-0.93)	8.461e-05	-0.0719	3.26e-18	3.55e-20
32	EUR	rs2150865	9	29364849	T	C	LINGO2	0.369	0.338	0.369	0.334	0.318	0.335	0.361	0.35	0.36205	0.96 (0.94-0.97)	1.397e-08	0.96	1.4e-08	0	-----	intergenic	0.91 (0.86-0.97)	0.005529	0.92 (0.86-0.99)	0.01995	-0.0495	1.86e-10	4.72e-09
33	EUR	rs16934284	9	117077049	C	T	ASTN2	0.278	0.292	0.278	0.092	0.09	0.092	0.118	0.112	0.118573	0.92 (0.90-0.94)	4.872e-11	0.92	1.04e-07	28.79	-----	intronic	0.99 (0.92-1.06)	0.7839	0.84 (0.75-0.95)	0.004441	-0.0827	0.0001995	3.19e-10
34	EUR	rs35196838	9	126755162	A	C	LMX1B, ZBTB43	0.033	0.033	0.033	0.166	0.162	0.166	0.157	0.167	0.156046	1.13 (1.10-1.15)	4.945e-28	1.13	3.117e-25	7.06	++-++	intergenic	1.01 (0.84-1.20)	0.9455	1.04 (0.96-1.14)	0.3444	0.1117	1.48e-17	6.32e-26
35	EUR	rs112535944	9	137383754	A	C	EXD3	0.02	0.02	0.02	0.056	0.059	0.055	0.117	0.126	0.116141	1.08 (1.06-1.11)	1.38e-10	1.08	1.38e-10	0	++-++	intronic	0.96 (0.77-1.20)	0.7347	1.00 (0.87-1.15)	0.9769	0.0758	2.54e-10	1.97e-08
36	EUR	rs61836097	10	14241015	G	T	FRMD4A	0.053	0.056	0.053	0.258	0.215	0.259	0.266	0.252	0.267336	0.95 (0.93-0.96)	3.812e-10	0.95	3.81e-10	0	-----	intronic	0.96 (0.84-1.10)	0.5971	0.87 (0.81-0.94)	0.0003446	-0.0604	0.000165	1.29e-10
37	EUR	rs77588655	10	129444618	C	G	MGMT	0.01	0.014	0.01	0.031	0.034	0.031	0.057	0.052	0.0574772	0.86 (0.82-0.89)	9.553e-15	0.86	9.55e-15	0	-----	intergenic	0.80 (0.58-1.12)	0.19	1.02 (0.82-1.27)	0.88	-0.1396	2.13e-07	2.13e-12
37	EUR	rs118129217	10	129564783	A	G	MGMT	NA	NA	NA	0.033	0.033	0.04	0.054	0.059	0.054	1.12 (1.09-1.16)	2.756e-11	1.12	6.509e-10	8.56	+++++	intronic	1.35 (0.89-2.05)	0.165	1.15 (0.97-1.38)	0.121	0.1167	8.297e-12	4.43718e-10
38	EUR	rs11815777	10	129886592	T	C	EBF3	0.396	0.39	0.396	0.363	0.353	0.364	0.362	0.342	0.363909	0.92 (0.90-0.93)	4.78e-24	0.92	3.54e-12	46.44	--?--	intronic	0.94 (0.89-1.00)	0.06657	0.94 (0.88-1.01)	0.07294	-0.0787	1.17e-15	1.5e-22
39	EUR	rs10769894	11	8313948	A	G	LMO1	0.461	0.455	0.461	0.546	0.495	0.547	0.454	0.428	0.456482	0.91 (0.89-0.92)	1.31e-33	0.91	1.31e-33	0	-----	intergenic	0.99 (0.93-1.06)	0.7697	0.88 (0.83-0.95)	0.0003183	-0.0986	8.42e-36	1.35e-34
40	EUR	rs7105027	11	8530369	T	G	STK33, TRIM66	0.303	0.302	0.303	0.19	0.193	0.19	0.197	0.186	0.19805	0.94 (0.92-0.96)	1.159e-08	0.94	2.03e-05	32.38	-----	intronic	1.02 (0.95-1.09)	0.6489	0.96 (0.89-1.04)	0.371	-0.0537	1.2e-06	1.11e-06
41	EUR	rs6416056	11	27625198	A	G	BDNF, BDNF-AS	0.688	0.69	0.688	0.763	0.76	0.763	0.727	0.726	0.727095	0.95 (0.93-0.96)	6.122e-10	0.95	8.257e-05	38.99	--+--	intronic	1.02 (0.95-1.09)	0.5662	1.02 (0.95-1.10)	0.5153	-0.0364	0.004471	2.17e-08
42	EUR	rs1449055	11	105282982	T	A	CARD18	0.557	0.563	0.557	0.347	0.355	0.347	0.457	0.472	0.455568	1.05 (1.03-1.06)	7.886e-09	1.05	7.886e-09	0	+++++	intronic	1.05 (0.99-1.12)	0.1149	1.00 (0.94-1.07)	0.9043	0.0424	1.59e-08	7.12e-07
43	EUR	rs340525	13	72243820	A	G	DACH1	0.409	0.429	0.408	0.231	0.235	0.231	0.206	0.22	0.204664	1.09 (1.07-1.12)	2.713e-21	1.1	1.399e-13	33.15	+++++	intergenic	1.07 (1.00-1.13)	0.04745	1.06 (0.98-1.14)	0.1229	0.0899	4.23e-16	3.3e-21
44	EUR	rs9530284	13	74144802	C	G	KLF12	0.522	0.519	0.523	0.838	0.849	0.838	0.838	0.855	0.836377	1.11 (1.09-1.14)	2.044e-20	1.11	2.04e-20	0	+++++	intergenic	0.98 (0.92-1.04)	0.4459	1.14 (1.04-1.24)	0.005877	0.1014	6.49e-21	1.27e-19
45	EUR	rs7338160	13	93550006	T	A	GPC6	0.347	0.347	0.347	0.226	0.232	0.226	0.252	0.248	0.252382	0.95 (0.93-0.97)	3.335e-08	0.95	3.34e-08	0	-----	intronic	0.95 (0.89-1.02)	0.1353	0.98 (0.91-1.06)	0.6401	-0.0466	6.97e-08	1.26e-06
46	EUR	rs8008501	14	90117937	C	T	KCNK13	0.5	0.497	0.5	0.493	0.483	0.493	0.475	0.486	0.47395	1.04 (1.03-1.06)	5.651e-08	1.05	2.114e-06	20.25	+++++	intronic	0.98 (0.92-1.04)	0.5305	0.98 (0.92-1.05)	0.554	0.0375	0.0002249	3.23e-07
47	EUR	rs74861523	15	35873055	A	T	DPH6-DT	NA	NA	NA	NA	0.204	0.228	0.029	0.035	0.029	1.20 (1.15-1.26)	1.326e-15	1.2	1.326e-15	0	+++++	intergenic	1.15 (0.74-1.79)	0.523	1.19 (1.05-1.36)	0.005194	0.1841	2.605e-17	4.55437e-15
47	EUR	rs77614227	15	35889353	G	T	DPH6-DT	NA	0.01	0.0085	0.024	0.033	0.024	0.058	0.069	0.0569501	1.18 (1.14-1.22)	1.239e-25	1.16	6.462e-10	47.31	+++++	intergenic	1.47 (1.05-2.05)	0.02568	1.24 (1.04-1.49)	0.01736	0.1596	7.13e-15	2.28e-25
48	EUR	rs2055947	15	47012988	T	C	SEMA6D	0.036	0.035	0.036	0.035	0.031	0.036	0.072	0.061	0.0730499	0.85 (0.82-0.88)	8.17e-24	0.85	2.11e-22	3.71	-----	intergenic	0.91 (0.78-1.07)	0.2588	0.94 (0.80-1.11)	0.468	-0.1531	1.02e-13	8.19e-21
48	EUR	rs685569	15	47785339	A	T	SEMA6D	0.405	0.404	0.405	0.333	0.304	0.334	0.385	0.377	0.386	0.96 (0.94-0.97)	3.468e-08	0.96	3.468e-08	0	-----	intergenic	1.02 (0.96-1.09)	0.521	0.87 (0.81-0.93)	5.622e-05	-0.0537	2.081e-05	2.41876e-09
49	EUR	rs4776967	15	67741584	T	C	MAP2K5, SKOR1	0.351379	0.376	0.351	0.04	0.454	0.0393	0.664	0.698	0.660755	1.16 (1.14-1.18)	3.628e-70	1.17	6.98e-25	58.99	+++++	intronic	1.08 (1.07-1.15)	0.01893	1.19 (1.09-1.30)	9.626e-05	0.1522	8.86e-35	6.76e-66
50	EUR	rs12442079	15	68241002	C	A	CLN6	0.049	0.06	0.049	0.371	0.34	0.371	0.22	0.208	0.221145	0.94 (0.92-0.96)	2.737e-10	0.94	2.74e-10	0	--+--	intronic	1.15 (1.00-1.33)	0.04607	0.90 (0.81-0.99)	0.0391	-0.0539	0.001893	4.78e-10
51	EUR	rs117772119	16	52478558	A	G	TOX3	0.405	0.01	0.01	0.018	0.024	0.018	0.054	0.05	0.054	0.87 (0.84-0.90)	1.749e-13	0.87	1.749e-13	0	-----	intronic	1.05 (0.68-1.63)	0.83	1.03 (0.82-1.29)	0.792	-0.1319	9.016e-11	5.9125e-11
51	EUR	rs2077653	16	52498590	T	G	TOX3	0.154	0.142	0.154	0.0135	0.14	0.135	0.15	0.136	0.152	0.88 (0.86-0.91)	1.604e-25	0.89	1.937e-14	34.38	--+--	intronic	0.93 (0.85-1.02)	0.127	0.96 (0.87-1.06)	0.421	-0.111	1.65e-13	1.39211e-24
51	EUR	rs3104768	16	52592484	A	G	TOX3	0.425	0.413	0.425	0.557	0.512	0.558	0.435	0.394	0.438913	0.86 (0.85-0.88)	2.094e-77	0.86	3.76e-20	68.25	-----	intronic	0.94 (0.88-1.00)	0.0578	0.86 (0.81-0.92)	8.963e-06	-0.1403	1.52e-21	5.88e-70
52	EUR	rs460647	16	64924128	A	T	CDH11	0.286	0.273	0.286	0.197	0.223	0.196	0.281	0.287	0.281	1.05 (1.03-1.07)	9.356e-09	1.05	1.324e-08	1.09	+++++	intergenic	0.99 (0.92-1.06)	0.857	1.00 (0.92-1.08)	0.902	0.038	0.002388	1.02737e-06
52	EUR	rs35150	16	64944791	T	C	CDH11	0.097	0.097	0.097	0.178	0.2	0.178	0.283	0.29	0.282332	1.05 (1.03-1.07)	4.249e-09	1.05	4.476e-09	0.16	+++++	3' UTR	1.08 (0.97-1.19)	0.1657	0.99 (0.92-1.08)	0.8954	0.0471	6.74e-08	6.68e-07
53	EUR	rs35786444	16	73624465	A	AG	ZFHX3	0.266	0.282	0.266	0.71	0.688	0.711	0.679	0.691	0.677855	1.06 (1.04-1.08)	2.081e-12	1.06	3.17e-10	11.85	+++++	intronic	1.03 (0.96-1.11)	0.3613	1.12 (1.01-1.23)	0.02487	0.0621	8.17e-14	2.62e-11
53	EUR	rs57674104	16	73934452	A	G	PSMD7	0.614	0.625	0.614	0.29	0.297	0.289	0.319	0.329	0.318	1.06 (1.04-1.08)	1.845e-11	1.06	4.944e-08	24.25	+++++	intergenic	1.06 (0.99-1.13)	0.111	1.02 (0.95-1.09)	0.668	-0.0537	8.448e-10	3.49775e-10
54	EUR	rs3055165	17	48641363	A	AAC	HOXB cluster	0.267	0.27	0.267	0.557	0.538	0.557	0.635	0.623	0.636145	0.93 (0.92-0.95)	3.227e-17	0.94	4.826e-09	34.87	-----	intronic	1.03 (0.96-1.10)	0.4814	0.91 (0.85-0.97)	0.004416	-0.0631	2.67e-09	2.07e-16
55	EUR	rs2036483	17	52181315	T	C	CA10	0.088	0.095	0.088	0.239	0.258	0.239	0.324	0.339	0.322568	1.05 (1.04-1.07)	2.258e-10	1.05	2.258e-10	0	+++++	intergenic	1.01 (0.91-1.13)	0.8105	1.04 (0.96-1.12)	0.324	0.0524	8.42e-11	6.55e-08
56	EUR	rs2680701	17	58360940	A	G	TSPOAP1,RNF43	0.043	0.038	0.043	0.13	0.147	0.13	0.197	0.185	0.198145	0.95 (0.93-0.97)	3.643e-08	0.95	2.55e-05	26.49	--+--	missense (p.Pro231Leu)	0.99 (0.85-1.15)	0.8926	0.90 (0.80-1.01)	0.08298	-0.0555	3.3e-08	9.95e-07
57	EUR	rs8074498	17	81996668	A	T	ASPSCR1	0.339	0.324	0.34	0.446	0.471	0.445	0.583	0.602	0.581187	1.06 (1.04-1.07)	5.658e-12	1.06	5.66e-12	0	+++++	missense (p.Leu252Gln)	0.94 (0.88-1.01)	0.08956	1.07 (1.00-1.14)	0.05739	0.0519	5.07e-07	1.04e-10
58	EUR	rs591349	18	37370613	T	C	CELF4	0.019	0.015	0.019	0.07	0.072	0.07	0.119	0.11	0.119859	0.93 (0.91-0.95)	1.395e-08	0.93	1.4e-08	0	-----	intronic	0.94 (0.74-1.18)	0.576	0.93 (0.82-1.05)	0.2557	-0.0732	5.86e-09	4.77e-07
59	EUR	rs12970497	18	44279892	T	G	LINC01478	0.123	0.131	0.123	0.34	0.318	0.34	0.242	0.251	0.241141	1.07 (1.05-1.09)	6.147e-15	1.07	6.196e-06	56.59	+++++	intronic	1.04 (0.95-1.15)	0.3838	1.05 (0.98-1.12)	0.1697	0.0671	2.96e-06	8.06e-13
60	EUR	rs9965170	18	47261903	A	G	SKOR2	0.252	0.262	0.251	0.393	0.377	0.394	0.439	0.431	0.439764	0.96 (0.94-0.97)	3.15e-08	0.96	3.15e-08	0	-----	intergenic	0.98 (0.92-1.06)	0.6521	0.93 (0.87-0.99)	0.02696	-0.0434	1.32e-08	8.33e-08
61	EUR	rs429358	19	44908684	C	T	APOE	0.216	0.215	0.215	0.119	0.116	0.119	0.137	0.131	0.137573	0.93 (0.91-0.96)	2.571e-09	0.93	0.002133	68.55	---+-	missense (p.Cys130Arg)	0.97 (0.90-1.04)	0.3601	0.97 (0.88-1.07)	0.5653	-0.0602	0.001301	2.26e-07
62	EUR	rs11469990	20	64160962	A	ACT	MYT1	0.203	0.23	0.202	0.369	0.369	0.369	0.264	0.284	0.262091	1.13 (1.11-1.15)	1.331e-42	1.12	4.8e-12	61.43	+++++	intronic	1.06 (0.98-1.14)	0.1275	1.12 (1.05-1.19)	0.0009825	0.1128	1.25e-18	2.84e-43
