## Supplementary Table 6 for "Ancestry-specific and multi-ancestry genome-wide association studies of restless legs syndrome"

### Sheet: Supplementary Table 6
Supplementary Table 6. Cross-ancestry analysis of variants previously reported in European GWAS meta-analysis for restless legs syndrome. AFR: African, AMR: Latin American, EUR: European ancestry. Power calculations were performed under an additive genetic model assuming a one-stage case–control GWAS design and a genome-wide significance threshold of 5 × 10-8 .
				2024 EUR Meta-analysis (including 23andMe)				2024 EUR Meta-analysis (clinical-based cohort)			AFR Meta-analysis		AMR Meta-analysis		EUR Meta-analysis
Variant	dbSNP	Effect allele	Other allele	Odds ratio (95% CI)	p value	Effect allele frequency	Expected power	Odds ratio (95% CI)	p value	Expected power	Odds ratio (95% CI)	p value	Odds ratio (95% CI)	p value	Odds ratio (95% CI)	p value	Expected power
chr1:6957925:A:G	rs4908581	A	G	0.97 (0.96-0.98)	1.18604e-09	0.559407	0.27	0.94 (0.89-0.98)	0.007813	0	1.00 (0.93-1.07)	0.9811	0.96 (0.90-1.03)	0.2753	0.98 (0.96-0.99)	0.001381	0.028
chr1:30084592:C:T	rs267653	T	C	1.04 (1.03-1.05)	5.21645e-14	0.341456	0.75	1.05 (1.00-1.10)	0.05305	0	0.94 (0.87-1.01)	0.1131	0.99 (0.90-1.08)	0.7515	1.03 (1.01-1.04)	0.003861	0.17
chr1:36689260:T:C	rs682725	T	C	0.97 (0.96-0.98)	7.0912e-10	0.663812	0.2	0.95 (0.90-1.00)	0.03437	0	1.11 (1.04-1.18)	0.001381	0.97 (0.91-1.04)	0.3781	0.99 (0.97-1.00)	0.1418	0.019
chr1:57070351:G:C	rs3820576	C	G	1.06 (1.04-1.07)	1.27958e-17	0.163291	0.96	1.08 (1.02-1.15)	0.01455	0.001	0.97 (0.88-1.07)	0.5212	1.12 (1.03-1.23)	0.01245	1.08 (1.06-1.11)	5.845e-15	0.42
chr1:57358243:C:A	rs12565446	A	C	0.96 (0.95-0.97)	8.55e-16	0.532593	0.86	0.96 (0.92-1.01)	0.1092	0	0.99 (0.93-1.06)	0.8439	0.92 (0.85-1.01)	0.06777	0.97 (0.95-0.98)	7.721e-06	0.25
chr1:58545506:T:C	rs3813996	T	C	1.06 (1.05-1.07)	5.74444e-27	0.293119	1	1.07 (1.02-1.12)	0.008799	0.004	1.01 (0.95-1.07)	0.7817	1.14 (1.04-1.25)	0.007395	1.05 (1.04-1.07)	8.256e-10	0.83
chr1:72282884:G:GTCCT	rs66495454	G	GTCCT	0.97 (0.96-0.98)	3.65478e-08	0.597674	0.25	0.94 (0.89-0.98)	0.008296	0	0.94 (0.83-1.07)	0.3461	1.00 (0.93-1.07)	0.96	1.00 (0.99-1.02)	0.718	0.026
chr1:106640104:T:C	rs12044119	T	C	0.88 (0.87-0.89)	2.5965e-140	0.59171	1	0.79 (0.76-0.83)	1.98e-22	0.89	0.89 (0.83-0.96)	0.001878	0.90 (0.84-0.96)	0.0008158	0.89 (0.87-0.90)	1.147e-50	1
chr1:109690179:A:G	rs756637	A	G	1.11 (1.08-1.13)	6.65e-14	0.068076	1	1.04 (0.95-1.14)	0.4326	0.005	0.94 (0.83-1.07)	0.3788	0.89 (0.74-1.06)	0.1972	1.02 (0.97-1.07)	0.4322	0.84
chr1:159630455:G:A	rs71628147	A	G	0.95 (0.93-0.97)	1.27085e-08	0.0801062	0.22	0.87 (0.80-0.95)	0.002466	0	1.03 (0.80-1.34)	0.8061	1.05 (0.89-1.24)	0.5536	1.01 (0.98-1.04)	0.5703	0.01
chr1:168696509:C:CT	rs78760104	CT	C	1.03 (1.02-1.04)	2.31867e-08	0.533018	0.27	1.06 (1.01-1.11)	0.02128	0	0.99 (0.92-1.07)	0.7743	1.02 (0.95-1.08)	0.5948	1.02 (1.00-1.03)	0.0314	0.029
chr1:191411079:C:A	rs72742381	A	C	1.03 (1.02-1.04)	4.05075e-10	0.361472	0.22	1.04 (0.99-1.09)	0.1384	0	0.97 (0.91-1.03)	0.2783	1.06 (0.99-1.14)	0.09124	1.02 (1.00-1.03)	0.02234	0.022
chr1:208127146:T:G	rs681241	T	G	0.96 (0.94-0.97)	5.05175e-10	0.869556	0.19	0.93 (0.86-0.99)	0.02875	0	1.03 (0.91-1.17)	0.644	0.96 (0.88-1.06)	0.4521	0.97 (0.95-1.00)	0.01917	0.013
chr1:208830297:G:A	rs61815845	A	G	0.95 (0.94-0.97)	8.24e-14	0.206	0.88	0.92 (0.87-0.98)	0.006832	0.04	1 (0.92-1.1)	0.9331	1 (0.92-1.08)	0.9181	0.97 (0.95-0.99)	0.004065	0.24
chr1:208989968:T:C	rs12042461	T	C	1.04 (1.03-1.05)	6.55e-13	0.721	0.65	1.05 (0.99-1.1)	0.07853	0.002	1.04 (0.96-1.12)	0.3722	1.03 (0.96-1.11)	0.4017	1.02 (1-1.04)	0.03176	0.12
chr1:209395861:A:G	rs74155478	A	G	1.06 (1.04-1.08)	9.62e-11	0.922	0.38	1.11 (1.01-1.21)	0.02494	0.52	1.05 (0.98-1.13)	0.1455	1.01 (0.89-1.15)	0.8675	1.04 (1.01-1.07)	0.01645	0.05
chr1:209527463:T:A	rs4844850	A	T	0.95 (0.93-0.96)	2.60967e-20	0.215389	0.89	0.96 (0.91-1.02)	0.1528	0	0.92 (0.85-0.99)	0.02504	0.89 (0.83-0.95)	0.0007494	0.97 (0.95-0.99)	0.004622	0.23
chr2:217560:AG:A	rs56350804	A	AG	0.96 (0.95-0.97)	3.54594e-11	0.336224	0.78	0.93 (0.89-0.98)	0.005301	0	1.05 (0.97-1.13)	0.2259	1.01 (0.94-1.09)	0.7896	0.95 (0.93-0.96)	4.126e-11	0.15
chr2:3969414:A:C	rs1389581	A	C	0.91 (0.90-0.92)	4.1712e-63	0.417262	1	0.88 (0.84-0.93)	6.833e-07	0.26	0.99 (0.93-1.06)	0.7743	0.86 (0.78-0.96)	0.006138	0.91 (0.89-0.92)	3.177e-32	1
chr2:4654893:G:A	rs10193366	A	G	0.94 (0.93-0.95)	3.06e-23	0.215	0.99	0.91 (0.86-0.97)	0.001713	0.11	1 (0.94-1.06)	0.9823	0.92 (0.85-1)	0.05368	0.94 (0.92-0.96)	2.41e-11	0.65
chr2:13053940:A:AAC	rs147039591	A	AAC	0.94 (0.93-0.96)	1.22e-12	0.904	0.58	0.96 (0.88-1.04)	0.3029	0	1.16 (0.86-1.57)	0.3376	0.97 (0.83-1.14)	0.715	0.98 (0.95-1.01)	0.2657	0.13
chr2:13665976:G:C	rs2380524	C	G	0.95 (0.94-0.96)	1.03232e-13	0.168696	0.83	0.91 (0.86-0.97)	0.005727	0	0.99 (0.92-1.05)	0.6843	0.97 (0.88-1.06)	0.4573	0.98 (0.95-1.00)	0.01702	0.12
chr2:15131639:A:G	rs9808304	A	G	0.96 (0.95-0.97)	3.88223e-15	0.689289	0.8	0.93 (0.88-0.97)	0.002877	0	1.07 (1.00-1.14)	0.05742	0.96 (0.90-1.03)	0.2945	0.96 (0.94-0.97)	6.144e-07	0.15
chr2:22504788:GA:G	rs34525150	G	GA	0.97 (0.96-0.98)	1.98683e-10	0.570751	0.3	0.96 (0.92-1.01)	0.1032	0	1.01 (0.94-1.08)	0.034	1.01 (0.95-1.08)	0.6928	0.97 (0.95-0.98)	7.332e-05	0.028
chr2:48857605:A:C	rs4331561	A	C	0.97 (0.96-0.98)	9.46671e-11	0.679875	0.23	0.94 (0.90-0.99)	0.01832	0	0.96 (0.89-1.03)	0.2175	0.99 (0.91-1.06)	0.7078	0.99 (0.97-1.00)	0.08735	0.018
chr2:53512984:T:C	rs7560576	T	C	0.97 (0.96-0.98)	5.79385e-11	0.632433	0.28	0.90 (0.86-0.95)	2.188e-05	0	0.99 (0.93-1.06)	0.8634	0.95 (0.89-1.02)	0.144	0.97 (0.96-0.99)	0.001005	0.023
chr2:57020041:A:T	rs1864274	A	T	0.96 (0.95-0.97)	2.64855e-13	0.61032	0.87	0.95 (0.90-0.99)	0.02222	0	1.00 (0.94-1.06)	0.9932	0.91 (0.85-0.97)	0.005124	0.99 (0.97-1.00)	0.1057	0.2
chr2:59844142:T:C	rs6740476	T	C	1.03 (1.02-1.04)	1.16774e-11	0.54163	0.89	1.06 (1.01-1.11)	0.01039	0	1.02 (0.95-1.08)	0.6461	1.03 (0.96-1.09)	0.4437	1.03 (1.01-1.05)	0.0001934	0.028
chr2:66523432:G:T	rs113851554	T	G	1.99 (1.95-2.03)	7.00E-482	0.07	1	3.71 (3.40-4.05)	2.57e-193	1	1.87 (1.47-2.39)	4.028e-07	1.91 (1.65-2.20)	3.101e-18	1.95 (1.90-2.01)	1.25e-473	1
chr2:67842735:C:T	rs1820987	T	C	0.88 (0.87-0.89)	8.2161e-147	0.555232	1	0.84 (0.80-0.88)	6.528e-14	0.89	0.91 (0.84-0.98)	0.01905	0.90 (0.84-0.96)	0.001406	0.88 (0.87-0.90)	1.649e-54	1
chr2:75779395:T:C	rs7568435	T	C	1.05 (1.04-1.06)	7.4123e-19	0.729694	0.93	1.07 (1.01-1.12)	0.01769	0.001	1.04 (0.97-1.11)	0.269	1.06 (0.99-1.14)	0.07114	1.05 (1.04-1.07)	4.236e-09	0.36
chr2:76849626:T:C	rs115436562	T	C	0.88 (0.85-0.91)	3.83366e-12	0.979783	0.75	0.79 (0.66-0.95)	0.01261	0	NA	NA	0.55 (0.38-0.80)	0.001655	0.87 (0.83-0.93)	3.853e-06	0.19
chr2:124171430:C:A	rs11689768	A	C	1.11 (1.09-1.12)	1.06573e-57	0.793533	1	1.11 (1.05-1.18)	0.0005429	0.1	1.08 (1.01-1.16)	0.03008	1.11 (1.03-1.21)	0.01044	1.09 (1.07-1.11)	1.615e-18	1
chr2:159321151:T:C	rs11691420	T	C	1.04 (1.03-1.05)	2.6e-16	0.533	0.86	1.08 (1.03-1.14)	0.0008564	0.1	0.99 (0.89-1.11)	0.928	1.15 (1.05-1.27)	0.0045	1.03 (1.02-1.05)	2.322e-05	0.25
chr2:158393717:G:A	rs77276698	A	G	0.89 (0.88-0.90)	5.23103e-95	0.247011	1	0.84 (0.79-0.88)	2.055e-10	0.27	0.98 (0.86-1.13)	0.8164	0.80 (0.73-0.88)	3.4e-06	0.90 (0.88-0.91)	1.596e-32	1
chr2:164097664:T:A	rs268263	A	T	0.96 (0.94-0.97)	3.93364e-15	0.743486	0.59	0.89 (0.85-0.94)	4.858e-05	0	1.01 (0.95-1.08)	0.6777	0.97 (0.90-1.04)	0.3793	0.96 (0.95-0.98)	1.404e-05	0.1
chr2:189581122:G:A	rs12693542	A	G	0.96 (0.95-0.97)	1.35059e-13	0.740625	0.59	0.93 (0.89-0.98)	0.009009	0	1.00 (0.94-1.07)	0.9147	1.00 (0.92-1.07)	0.921	0.98 (0.96-0.99)	0.00682	0.1
chr2:192974203:G:T	rs1979002	T	G	1.03 (1.02-1.04)	9.46096e-09	0.493631	0.27	1.05 (1.00-1.10)	0.04075	0	0.98 (0.92-1.04)	0.4917	1.01 (0.95-1.08)	0.703	1.03 (1.01-1.04)	0.001142	0.03
chr2:221921561:T:G	rs824920	T	G	1.05 (1.04-1.06)	1.34605e-12	0.153431	0.66	1.04 (0.97-1.11)	0.2425	0	1.05 (0.96-1.15)	0.3151	1.08 (0.98-1.18)	0.111	1.05 (1.03-1.07)	9.282e-06	0.12
chr2:234691259:A:C	rs11677044	A	C	1.03 (1.02-1.04)	3.1344e-10	0.326495	0.19	1.07 (1.01-1.12)	0.01109	0	0.96 (0.90-1.04)	0.3095	0.97 (0.89-1.04)	0.3722	1.04 (1.02-1.05)	2.888e-05	0.018
chr3:3443931:G:A	rs7620647	A	G	1.09 (1.08-1.10)	3.12025e-51	0.246993	1	1.17 (1.11-1.24)	2.565e-09	0.07	0.97 (0.90-1.04)	0.3623	1.12 (1.04-1.20)	0.001276	1.08 (1.06-1.10)	3.269e-15	1
chr3:70473065:A:G	rs7644555	A	G	1.05 (1.03-1.07)	1.1869e-08	0.909656	0.15	1.07 (0.98-1.16)	0.1224	0	0.96 (0.87-1.06)	0.4325	1.03 (0.92-1.16)	0.6118	1.03 (1.00-1.06)	0.03252	0.014
chr3:71762947:T:G	rs1374913	T	G	0.97 (0.96-0.98)	6.24585e-09	0.310398	0.16	0.94 (0.89-0.98)	0.00844	0	1.00 (0.94-1.06)	0.9156	0.95 (0.87-1.04)	0.2489	0.98 (0.97-1.00)	0.04636	0.015
chr3:75416126:A:T	rs13095641	A	T	1.14 (1.09-1.19)	2.67481e-08	0.971183	0.8	1.11 (0.95-1.30)	0.1843	0	1.17 (0.72-1.90)	0.5298	0.91 (0.68-1.24)	0.564	1.04 (0.98-1.09)	0.1674	0.23
chr3:76376671:G:A	rs9830053	A	G	1.04 (1.02-1.05)	4.38e-08	0.163	0.28	1.12 (1.05-1.19)	0.0004012	0.68	1.03 (0.97-1.1)	0.3723	1.04 (0.96-1.12)	0.3497	1.01 (0.99-1.03)	0.2501	0.03
chr3:105354113:C:T	rs62262154	T	C	1.05 (1.04-1.07)	2.18757e-14	0.171446	0.75	1.15 (1.08-1.23)	6.812e-06	0	0.99 (0.89-1.10)	0.8186	1.02 (0.93-1.13)	0.6549	1.03 (1.01-1.05)	0.008656	0.17
chr3:118103302:C:T	rs6438436	T	C	1.05 (1.04-1.06)	2.10956e-13	0.822312	0.68	1.14 (1.07-1.21)	5.132e-05	0	1.02 (0.96-1.09)	0.5312	1.04 (0.96-1.13)	0.3678	1.03 (1.01-1.05)	0.006507	0.14
chr3:130800718:T:C	rs6439256	T	C	1.09 (1.08-1.10)	3.53721e-62	0.660456	1	1.10 (1.05-1.16)	0.0001428	0.1	1.03 (0.96-1.10)	0.4235	1.09 (1.02-1.17)	0.01153	1.07 (1.05-1.09)	7.046e-17	1
chr3:156181072:C:T	rs6441045	T	C	0.97 (0.96-0.98)	5.08998e-09	0.746494	0.12	0.91 (0.87-0.96)	0.0008205	0	0.95 (0.89-1.02)	0.1388	1.00 (0.92-1.09)	0.9626	0.96 (0.95-0.98)	3.733e-05	0.01
chr3:173410018:C:A	rs664525	A	C	1.03 (1.02-1.04)	3.8889e-09	0.560652	0.26	1.03 (0.98-1.08)	0.1992	0	1.03 (0.96-1.10)	0.4085	1.00 (0.94-1.07)	0.957	1.01 (0.99-1.02)	0.437	0.027
chr4:11632503:C:G	rs2215231	C	G	0.97 (0.96-0.98)	1.79647e-10	0.363543	0.21	0.95 (0.90-1.00)	0.03069	0	0.99 (0.92-1.06)	0.679	0.98 (0.90-1.08)	0.7346	0.98 (0.96-1.00)	0.01731	0.021
chr4:31185316:C:T	rs1973457	T	C	0.97 (0.96-0.98)	1.44721e-08	0.388192	0.23	0.95 (0.90-1.00)	0.05488	0	1.09 (0.97-1.24)	0.1565	0.94 (0.88-1.01)	0.1109	0.98 (0.96-0.99)	0.003579	0.023
chr4:35448906:G:T	rs34802521	T	G	1.04 (1.03-1.05)	6.83091e-11	0.300291	0.69	1.07 (1.01-1.13)	0.01327	0	1.02 (0.91-1.14)	0.7246	1.02 (0.95-1.08)	0.6613	1.03 (1.01-1.04)	0.001496	0.14
chr4:38928848:A:G	rs3866197	A	G	1.06 (1.05-1.07)	6.09882e-35	0.518965	1	1.10 (1.05-1.15)	9.03e-05	0.008	0.99 (0.93-1.06)	0.8057	1.02 (0.93-1.11)	0.6951	1.07 (1.05-1.08)	1.767e-16	0.93
chr4:105293319:T:A	rs57692580	A	T	0.97 (0.96-0.98)	3.2914e-08	0.374913	0.22	0.91 (0.87-0.96)	0.0002663	0	1.01 (0.93-1.09)	0.8724	0.97 (0.89-1.06)	0.57	0.99 (0.97-1.01)	0.195	0.022
chr4:115033802:T:TA	rs70964338	T	TA	0.97 (0.96-0.98)	1.8755e-08	0.4138	0.24	0.95 (0.90-0.99)	0.02755	0	0.97 (0.90-1.05)	0.4529	1.02 (0.95-1.09)	0.5648	0.97 (0.95-0.98)	0.0001429	0.025
chr4:118382649:T:G	rs7675616	T	G	0.97 (0.96-0.98)	3.04635e-08	0.797281	0.07	0.96 (0.91-1.02)	0.1881	0	1.02 (0.95-1.09)	0.5355	0.99 (0.92-1.06)	0.7869	0.98 (0.96-0.99)	0.01115	0.005
chr4:130726717:C:T	rs13104564	T	C	1.06 (1.04-1.08)	1.02031e-08	0.0631255	0.24	1.09 (0.99-1.20)	0.07479	0	0.96 (0.83-1.10)	0.5446	1.18 (1.00-1.39)	0.04591	1.04 (1.01-1.08)	0.01052	0.024
chr4:146349771:C:T	rs2357076	T	C	1.04 (1.03-1.05)	9.53542e-16	0.510313	0.83	1.08 (1.03-1.13)	0.001471	0	0.96 (0.90-1.03)	0.2389	1.02 (0.96-1.09)	0.512	1.04 (1.02-1.05)	5.729e-06	0.23
chr4:146850826:T:A	rs9992506	A	T	0.97 (0.96-0.98)	8.37e-09	0.328	0.2	0.95 (0.9-1)	0.03575	0.001	1 (0.94-1.06)	0.9491	0.99 (0.93-1.06)	0.8643	0.97 (0.95-0.98)	4.66e-05	0.02
chr5:1875463:C:CA	rs150442946	CA	C	0.96 (0.94-0.97)	2.14023e-08	0.125514	0.1	0.88 (0.81-0.95)	0.00153	0	0.94 (0.82-1.08)	0.3878	0.92 (0.82-1.04)	0.2044	1.00 (0.98-1.03)	0.8653	0.009
chr5:27904555:T:C	rs28693620	T	C	0.95 (0.94-0.96)	1.07639e-24	0.556335	0.99	0.97 (0.93-1.02)	0.2243	0.002	0.98 (0.92-1.05)	0.6257	0.89 (0.83-0.95)	0.0004478	0.96 (0.94-0.97)	3.478e-08	0.64
chr5:103028838:A:AAT	rs2067133	A	AAT	0.95 (0.94-0.96)	7.59082e-19	0.304332	0.96	0.90 (0.85-0.95)	4.979e-05	0.001	1.04 (0.95-1.13)	0.3935	0.97 (0.90-1.04)	0.3588	0.96 (0.94-0.97)	3.276e-07	0.44
chr5:140548543:C:T	rs250425	T	C	0.96 (0.95-0.97)	2.36182e-10	0.223746	0.42	0.95 (0.90-1.00)	0.06624	0	1.01 (0.91-1.13)	0.8138	1.07 (0.99-1.15)	0.08047	1.00 (0.98-1.02)	0.7371	0.06
chr5:144712806:C:CA	rs59908668	CA	C	1.04 (1.03-1.05)	1.44741e-13	0.398504	0.8	1.09 (1.04-1.15)	0.0002815	0	1.00 (0.94-1.07)	0.9581	1.02 (0.96-1.09)	0.5449	1.02 (1.01-1.04)	0.004451	0.21
chr5:153718534:G:A	rs10038916	A	G	0.96 (0.95-0.97)	9.98612e-16	0.65629	0.75	0.98 (0.94-1.03)	0.5268	0	1.03 (0.96-1.11)	0.403	0.98 (0.91-1.05)	0.4985	0.97 (0.96-0.99)	0.0004198	0.17
chr5:158099819:C:T	rs17294992	T	C	1.04 (1.03-1.05)	9.07628e-16	0.30543	0.7	1.07 (1.01-1.12)	0.01528	0	1.05 (0.92-1.20)	0.4421	1.07 (1.00-1.15)	0.04193	1.04 (1.02-1.06)	8.422e-06	0.14
chr5:159622915:A:AC	rs201217753	A	AC	0.94 (0.92-0.96)	1.72725e-09	0.918279	0.47	0.87 (0.79-0.96)	0.005965	0	0.98 (0.79-1.23)	0.891	0.94 (0.81-1.09)	0.4218	0.92 (0.89-0.94)	3.163e-09	0.06
chr5:171320267:A:C	rs2914339	A	C	1.04 (1.03-1.05)	1.61405e-11	0.31746	0.72	1.06 (1.00-1.11)	0.03291	0	0.98 (0.92-1.05)	0.5745	1.03 (0.96-1.11)	0.4282	1.03 (1.01-1.05)	0.001096	0.15
chr6:12803560:A:G	rs9463138	A	G	0.97 (0.96-0.98)	1.06146e-09	0.639962	0.22	0.96 (0.91-1.00)	0.07166	0	1.00 (0.94-1.06)	0.9772	1.04 (0.95-1.14)	0.4039	0.97 (0.96-0.99)	0.0008585	0.022
chr6:23407970:T:C	rs114096180	T	C	1.15 (1.10-1.19)	5.51715e-12	0.975189	0.88	1.22 (1.00-1.48)	0.05395	0	NA	NA	1.06 (0.78-1.45)	0.6952	1.08 (1.02-1.14)	0.004937	0.2
chr6:29888124:A:G	rs1059453	A	G	1.12 (1.11-1.14)	1.70933e-44	0.35809	1	1.06 (1.00-1.12)	0.05259	0.59	0.98 (0.89-1.07)	0.599	1.06 (0.96-1.17)	0.2275	0.99 (0.96-1.03)	0.6177	1
chr6:32480723:T:C	rs9269190	T	C	1.14 (1.11-1.17)	1.95e-27	0.43	1	1.12 (1.07-1.18)	4.27e-06	0.74	1.07 (1-1.15)	0.04071	1.01 (0.94-1.09)	0.8165	NA	NA	NA
chr6:32584367:A:C	rs9269959	A	C	0.89 (0.87-0.90)	1.19679e-41	0.203876	1	1.00 (0.95-1.05)	0.9438	0.17	1.08 (0.96-1.21)	0.1796	0.97 (0.85-1.10)	0.6107	1.03 (0.99-1.08)	0.09007	1
chr6:34749801:C:T	rs61431557	T	C	1.04 (1.03-1.06)	2.54257e-10	0.143452	0.19	1.06 (1.00-1.14)	0.06754	0	0.95 (0.87-1.04)	0.2773	1.02 (0.92-1.14)	0.6564	1.05 (1.02-1.07)	8.308e-05	0.02
chr6:37529102:C:G	rs9369006	C	G	1.1 (1.08-1.11)	1.87e-46	0.802	1	1.15 (1.08-1.22)	5.42e-06	0.71	1.14 (0.99-1.33)	0.07397	1.04 (0.95-1.13)	0.4063	1.09 (1.06-1.11)	2.459e-16	1
chr6:37636559:C:A	rs708023	A	C	0.94 (0.93-0.94)	2.07e-36	0.34	1	0.93 (0.88-0.98)	0.007684	0.07	0.96 (0.9-1.02)	0.2104	0.95 (0.89-1.01)	0.1191	0.95 (0.93-0.96)	1.598e-10	0.9
chr6:38501411:A:C	rs10947738	A	C	1.35 (1.33-1.36)	3.00E-447	0.704763	1	1.48 (1.40-1.56)	3.88e-45	1	1.08 (0.98-1.18)	0.1042	1.36 (1.26-1.46)	1.123e-16	1.29 (1.26-1.31)	4.16e-170	1
chr6:50715296:T:C	rs78648104	T	C	1.05 (1.03-1.07)	2.8e-08	0.89	0.34	1.03 (0.95-1.13)	0.4568	0	0.93 (0.73-1.18)	0.5566	1.12 (0.97-1.28)	0.1137	1.02 (0.99-1.05)	0.1078	0.04
chr6:51724291:A:T	rs1326611	A	T	0.96 (0.95-0.97)	7.89165e-13	0.63517	0.78	0.93 (0.89-0.98)	0.002834	0	0.99 (0.92-1.06)	0.7457	0.94 (0.86-1.03)	0.1749	0.97 (0.95-0.98)	0.0001017	0.19
chr6:69254404:C:T	rs779452	T	C	0.97 (0.96-0.98)	1.57334e-08	0.448609	0.26	0.92 (0.88-0.96)	0.000488	0	0.98 (0.92-1.04)	0.5398	0.96 (0.90-1.03)	0.2385	0.98 (0.96-0.99)	0.004321	0.028
chr6:75311622:A:G	rs4708178	A	G	0.97 (0.96-0.98)	1.09216e-09	0.299585	0.15	0.94 (0.89-0.99)	0.01617	0	0.95 (0.84-1.08)	0.4418	0.99 (0.93-1.06)	0.8611	0.98 (0.96-1.00)	0.02189	0.014
chr6:93116109:A:G	rs1324118	A	G	0.97 (0.95-0.98)	8.857e-09	0.776535	0.09	0.93 (0.88-0.98)	0.00967	0	1.03 (0.94-1.13)	0.5452	0.99 (0.91-1.06)	0.7146	0.97 (0.95-0.98)	0.0003574	0.007
chr6:147621100:G:A	rs11155509	A	G	0.96 (0.95-0.97)	5.44067e-14	0.566683	0.821	0.97 (0.92-1.01)	0.1726	0	0.99 (0.93-1.05)	0.7228	0.95 (0.89-1.02)	0.1554	0.96 (0.95-0.98)	1.656e-06	0.22
chr7:1352865:A:C	rs113230729	A	C	0.80 (0.78-0.81)	7.126e-127	0.927904	1	0.83 (0.74-0.92)	0.0004206	0.81	0.93 (0.70-1.22)	0.5872	0.85 (0.73-0.99)	0.04109	0.84 (0.82-0.86)	1.351e-33	1
chr7:25645012:C:A	rs12530680	A	C	1.03 (1.02-1.04)	3.62624e-09	0.58114	0.25	1.06 (1.01-1.11)	0.01371	0	1.04 (0.98-1.11)	0.2152	1.16 (1.08-1.24)	1.824e-05	1.03 (1.01-1.04)	0.001616	0.026
chr7:39284906:T:C	rs13233706	T	C	1.03 (1.02-1.04)	1.35609e-10	0.449351	0.27	1.06 (1.01-1.11)	0.009722	0	1.02 (0.96-1.09)	0.525	1.00 (0.93-1.07)	0.9784	1.03 (1.02-1.05)	5.189e-05	0.029
chr7:67971732:G:T	rs5002158	T	G	0.97 (0.96-0.98)	1.23e-08	0.733	0.14	0.94 (0.9-0.99)	0.03116	0.004	0.99 (0.93-1.05)	0.6577	1 (0.93-1.08)	0.9955	0.97 (0.95-0.98)	0.000127	0.01
chr7:68292349:T:C	rs6971845	T	C	0.97 (0.96-0.98)	9.01681e-09	0.337443	0.18	0.96 (0.91-1.01)	0.08523	0	0.97 (0.91-1.03)	0.2888	0.96 (0.89-1.03)	0.2309	0.97 (0.96-0.99)	0.0004207	0.018
chr7:69119480:A:C	rs6460495	A	C	0.97 (0.96-0.98)	3.91028e-09	0.454485	0.26	0.95 (0.91-0.99)	0.028	0	0.96 (0.86-1.07)	0.4358	1.03 (0.96-1.11)	0.3452	0.99 (0.97-1.00)	0.1697	0.028
chr7:88682523:A:G	rs7779363	A	G	0.87 (0.85-0.88)	1.37134e-87	0.875444	1	0.83 (0.78-0.89)	1.382e-07	0.33	0.90 (0.85-0.96)	0.001964	0.86 (0.79-0.93)	0.0002031	0.88 (0.85-0.90)	1.475e-23	1
chr7:103482198:A:G	rs10233848	A	G	0.94 (0.93-0.95)	3.8446e-26	0.704582	1	0.88 (0.84-0.93)	1.424e-06	0.005	0.96 (0.90-1.02)	0.1912	0.90 (0.84-0.96)	0.001674	0.95 (0.93-0.96)	6.166e-10	0.83
chr7:147814797:G:T	rs851663	T	G	1.03 (1.02-1.04)	4.48949e-08	0.318921	0.19	1.10 (1.05-1.16)	0.0001238	0	0.99 (0.92-1.05)	0.7042	0.97 (0.90-1.03)	0.3263	1.00 (0.98-1.02)	0.8866	0.018
chr8:11187652:G:A	rs7819412	A	G	0.96 (0.95-0.97)	1.49956e-16	NR	NA	0.91 (0.87-0.95)	6.677e-05	NA	0.97 (0.89-1.06)	0.5159	0.97 (0.89-1.06)	0.5114	0.98 (0.96-1.00)	0.02946	NA
chr8:15837580:G:T	rs2736019	T	G	1.08 (1.05-1.11)	1.34605e-08	0.958666	0.21	1.24 (1.09-1.41)	0.0009382	0	1.08 (0.94-1.26)	0.2797	0.89 (0.76-1.04)	0.1339	1.07 (1.02-1.11)	0.003112	0.022
chr8:27310425:T:C	rs17446091	T	C	0.97 (0.96-0.98)	3.5646e-08	0.777814	0.09	0.96 (0.91-1.02)	0.2096	0	0.97 (0.89-1.06)	0.5452	0.98 (0.90-1.07)	0.6861	0.98 (0.97-1.00)	0.1117	0.007
chr8:63940452:T:C	rs10105127	T	C	1.03 (1.02-1.04)	4.50797e-08	0.350245	0.21	1.09 (1.04-1.14)	0.0006712	0	0.96 (0.87-1.07)	0.468	0.96 (0.89-1.03)	0.2413	1.01 (0.99-1.03)	0.245	0.021
chr8:140995146:C:T	rs306960	T	C	0.96 (0.95-0.97)	1.17589e-13	0.413452	0.79	0.95 (0.90-0.99)	0.02274	0	0.99 (0.92-1.06)	0.6946	1.01 (0.93-1.11)	0.7881	0.98 (0.96-0.99)	0.008604	0.2
chr9:2143908:C:T	rs28592290	T	C	1.03 (1.02-1.04)	3.86044e-08	0.491994	0.27	1.13 (1.07-1.19)	4.065e-06	0	1.08 (1.00-1.16)	0.03878	0.97 (0.91-1.04)	0.3913	1.00 (0.99-1.02)	0.6773	0.03
chr9:7266982:A:G	rs11793109	A	G	0.96 (0.95-0.98)	6.03486e-09	0.797498	0.42	0.93 (0.88-0.98)	0.0085	0	0.99 (0.90-1.08)	0.8236	1.02 (0.93-1.13)	0.6417	0.98 (0.96-1.00)	0.02713	0.05
chr9:8463745:C:G	rs7028516	C	G	1.06 (1.05-1.07)	1.23e-20	0.783	0.99	1.1 (1.04-1.17)	0.0006003	0.11	1.03 (0.96-1.1)	0.4125	1.1 (1.02-1.19)	0.01234	1.04 (1.02-1.06)	0.0003173	0.69
chr9:8827307:G:GA	rs34602324	G	GA	1.14 (1.12-1.15)	1.3662e-138	0.478112	1	1.21 (1.16-1.27)	4.264e-16	0.089	1.00 (0.93-1.07)	0.9524	1.14 (1.07-1.21)	0.0001114	1.13 (1.11-1.15)	5.34e-46	1
chr9:9214833:G:T	rs4596705	T	G	0.92 (0.91-0.93)	2.83507e-59	0.393455	1	0.91 (0.87-0.96)	0.0001948	0.13	0.96 (0.88-1.05)	0.3842	0.87 (0.82-0.93)	8.461e-05	0.93 (0.92-0.95)	4.497e-18	1
chr9:9277544:G:A	rs76276550	A	G	0.93 (0.91-0.95)	1.78e-16	0.09	0.96	0.92 (0.85-1)	0.06029	0.006	1.15 (0.91-1.46)	0.2349	0.86 (0.75-0.99)	0.03489	0.94 (0.91-0.96)	2.11e-06	0.33
chr9:14807459:T:A	rs10119028	A	T	0.96 (0.95-0.97)	3.3366e-12	0.250289	0.51	0.92 (0.87-0.98)	0.004998	0	1.02 (0.94-1.10)	0.649	0.99 (0.92-1.07)	0.7894	0.96 (0.94-0.98)	2.591e-06	0.08
chr9:23379721:A:G	rs1360382	A	G	0.97 (0.96-0.98)	2.33128e-08	0.671339	0.2	0.96 (0.91-1.01)	0.1044	0	1.01 (0.93-1.11)	0.7499	1.00 (0.93-1.07)	0.9544	0.99 (0.97-1.01)	0.1944	0.019
chr9:27953726:G:C	rs10119174	C	G	1.03 (1.02-1.04)	4.82e-09	0.576	0.28	1.06 (1.01-1.11)	0.02153	0.01	0.99 (0.93-1.05)	0.7224	1.02 (0.95-1.09)	0.6002	1.02 (1-1.03)	0.06393	0.03
chr9:28996020:T:TAA	rs564770132	T	TAA	1.03 (1.02-1.05)	3.26e-11	0.428	0.28	1.07 (1.02-1.12)	0.008383	0.04	NA	NA	NA	NA	NA	NA	NA
chr9:29367543:A:G	rs10757843	A	G	1.08 (1.06-1.09)	2.57137e-44	0.636868	1	1.12 (1.07-1.18)	3.745e-06	0.05	1.08 (1.01-1.15)	0.01641	1.07 (1.00-1.14)	0.05604	1.05 (1.03-1.06)	4.325e-08	1
chr9:32086582:A:T	rs10970755	A	T	1.04 (1.03-1.05)	2.77718e-10	0.783317	0.4	1.02 (0.96-1.08)	0.5354	0	1.02 (0.96-1.09)	0.4735	1.00 (0.93-1.07)	0.89	1.02 (1.00-1.04)	0.01359	0.05
chr9:35764365:C:T	rs10758320	T	C	1.03 (1.02-1.04)	2.32321e-10	0.66684	0.18	1.04 (0.99-1.10)	0.08855	0	1.02 (0.95-1.09)	0.5923	0.99 (0.93-1.06)	0.7975	1.03 (1.01-1.05)	0.0002282	0.017
chr9:71148037:T:A	rs11142701	A	T	1.06 (1.04-1.07)	6.0083e-15	0.145486	0.92	1.11 (1.04-1.19)	0.002076	0.001	0.96 (0.83-1.11)	0.566	1.07 (0.95-1.20)	0.2756	1.03 (1.01-1.05)	0.00797	0.33
chr9:78889291:A:G	rs1930382	A	G	1.03 (1.02-1.04)	3.15844e-09	0.603041	0.23	1.04 (0.99-1.09)	0.08755	0	1.07 (0.98-1.17)	0.1498	0.99 (0.92-1.06)	0.7253	1.03 (1.01-1.04)	0.0009268	0.024
chr9:117077250:G:A	rs62562210	A	G	0.91 (0.90-0.92)	1.46168e-33	0.117059	1	0.87 (0.81-0.94)	0.0001822	0.008	0.98 (0.92-1.06)	0.6452	0.84 (0.74-0.94)	0.003428	0.92 (0.90-0.94)	5.975e-11	0.92
chr9:126030679:G:A	rs4838313	A	G	0.97 (0.96-0.98)	1.63899e-10	0.317848	0.17	0.93 (0.88-0.98)	0.005205	0	1.01 (0.94-1.08)	0.7946	0.92 (0.86-0.99)	0.02903	0.97 (0.96-0.99)	0.002077	0.016
chr9:126758176:A:C	rs537670230	A	C	0.89 (0.88-0.91)	1.91223e-57	0.844988	1	0.85 (0.79-0.90)	4.309e-07	0.15	0.98 (0.77-1.25)	0.8896	0.92 (0.81-1.04)	0.1653	0.88 (0.86-0.91)	6.56e-13	1
chr9:137371330:C:T	rs77641763	T	C	1.08 (1.06-1.10)	4.55796e-21	0.121768	1	1.04 (0.93-1.16)	0.4918	0.003	0.98 (0.82-1.18)	0.8605	0.99 (0.86-1.14)	0.8971	1.08 (1.05-1.10)	3.154e-10	0.76
chr10:14278991:T:G	rs12218808	T	G	0.96 (0.95-0.97)	3.99343e-12	0.78576	0.46	0.93 (0.88-0.98)	0.01229	0	1.02 (0.93-1.12)	0.7273	1.00 (0.91-1.09)	0.9422	0.95 (0.94-0.97)	8.919e-07	0.06
chr10:34128907:A:G	rs1415546	A	G	0.96 (0.95-0.97)	6.98879e-12	0.684183	0.71	0.91 (0.86-0.95)	0.0001328	0	1.04 (0.98-1.11)	0.226	0.94 (0.87-1.01)	0.08589	0.96 (0.95-0.98)	1.106e-05	0.15
chr10:61842908:A:G	rs2675649	A	G	1.03 (1.02-1.04)	1.13209e-08	0.508126	0.27	1.12 (1.07-1.17)	3.376e-06	0	1.05 (0.98-1.13)	0.1482	0.96 (0.90-1.03)	0.2741	1.01 (1.00-1.03)	0.15	0.029
chr10:66232932:C:T	rs10822764	T	C	0.97 (0.96-0.98)	4.63152e-08	0.395468	0.23	0.88 (0.83-0.93)	9.412e-07	0	1.02 (0.95-1.09)	0.6247	0.95 (0.89-1.02)	0.1605	0.98 (0.97-1.00)	0.02477	0.024
chr10:71155897:A:G	rs7099994	A	G	0.95 (0.94-0.96)	7.04177e-14	0.83384	0.72	0.94 (0.88-1.01)	0.07939	0	0.97 (0.91-1.04)	0.4046	0.99 (0.90-1.09)	0.9049	0.96 (0.94-0.98)	9.654e-05	0.15
chr10:73816205:T:C	rs11000785	T	C	0.96 (0.95-0.98)	2.41417e-10	0.259626	0.54	0.94 (0.89-0.99)	0.02663	0	1.02 (0.96-1.09)	0.4418	1.06 (0.97-1.16)	0.2043	0.98 (0.96-0.99)	0.00608	0.09
chr10:76093226:C:T	rs4746361	T	C	1.03 (1.02-1.04)	3.37e-11	0.448	0.29	1.07 (1.02-1.12)	0.004111	0.04	0.99 (0.92-1.06)	0.8098	1.01 (0.92-1.11)	0.7725	1.03 (1.01-1.04)	0.0003121	0.03
chr10:76671632:A:C	rs17476469	A	C	0.89 (0.86-0.92)	4.78e-10	0.983	0.49	0.76 (0.64-0.91)	0.00261	0.14	NA	NA	NA	NA	0.95 (0.9-1.01)	0.1224	0.05
chr10:76904871:G:A	rs2116829	A	G	0.97 (0.96-0.98)	2.68878e-11	0.638912	0.22	0.95 (0.91-1.00)	0.03495	0	0.97 (0.90-1.03)	0.3185	0.99 (0.91-1.09)	0.8966	0.96 (0.95-0.98)	2.838e-06	0.022
chr10:92953298:T:C	rs7909581	T	C	0.97 (0.96-0.98)	1.61926e-09	0.310098	0.16	0.93 (0.89-0.98)	0.006433	0	1.01 (0.89-1.16)	0.8507	1.06 (0.97-1.15)	0.1935	0.99 (0.97-1.01)	0.2891	0.015
chr10:98187757:G:T	rs61875279	T	G	0.96 (0.95-0.97)	1.97469e-10	0.199887	0.34	0.94 (0.89-1.00)	0.05296	0	0.93 (0.83-1.05)	0.2475	0.90 (0.80-1.02)	0.09532	0.98 (0.96-1.00)	0.06115	0.04
chr10:102126344:G:GA	rs35827610	G	GA	1.04 (1.03-1.05)	1.10269e-09	0.215817	0.46	1.08 (1.02-1.14)	0.01308	0	0.96 (0.90-1.02)	0.1945	0.99 (0.92-1.07)	0.8895	1.02 (1.00-1.04)	0.06329	0.064
chr10:115201681:T:C	rs533092732	T	C	1.09 (1.06-1.12)	1.11981e-08	0.969113	0.17	1.15 (1.00-1.33)	0.04732	0	NA	NA	1.22 (0.91-1.63)	0.1795	1.05 (1.01-1.10)	0.02199	0.02
chr10:129444618:G:C	rs77588655	C	G	0.86 (0.84-0.89)	2.41e-23	0.053	1	0.74 (0.64-0.85)	4.87e-05	0.92	1.25 (0.89-1.74)	0.1933	0.98 (0.8-1.21)	0.875	0.86 (0.82-0.89)	9.553e-15	1
chr10:129632897:C:T	rs7084824	T	C	1.05 (1.04-1.07)	1.18e-11	0.127	0.5	1.09 (1.02-1.16)	0.01544	0.01	1.03 (0.94-1.13)	0.5522	1.05 (0.96-1.15)	0.3066	1.04 (1.02-1.07)	0.0004083	0.07
chr10:129886592:C:T	rs11815777	T	C	0.92 (0.91-0.93)	1.38661e-50	0.363352	1	0.89 (0.84-0.93)	7.224e-06	0.11	0.94 (0.89-1.00)	0.06657	0.94 (0.88-1.01)	0.07294	0.92 (0.90-0.93)	4.78e-24	1
chr11:6329561:A:C	rs10839553	A	C	0.93 (0.92-0.95)	7.65375e-16	0.909525	0.97	0.91 (0.84-0.98)	0.01942	0.001	0.93 (0.82-1.05)	0.2498	0.97 (0.86-1.10)	0.6261	0.95 (0.92-0.97)	2.637e-05	0.48
chr11:8313948:A:G	rs10769894	A	G	0.90 (0.89-0.91)	4.75646e-83	0.45	1	0.89 (0.84-0.94)	2.327e-05	0.45	0.99 (0.93-1.06)	0.7697	0.88 (0.83-0.95)	0.0003183	0.91 (0.89-0.92)	1.31e-33	1
chr11:8405830:T:G	rs73402082	T	G	1.05 (1.03-1.06)	2.02e-10	0.84	0.67	1.09 (1.03-1.17)	0.005746	0.02	1 (0.93-1.07)	0.9606	0.99 (0.9-1.09)	0.8399	1.05 (1.03-1.07)	2.848e-06	0.14
chr11:27631673:A:G	rs28790418	A	G	0.96 (0.95-0.97)	1.09251e-12	0.721284	0.64	0.91 (0.87-0.96)	0.0003565	0	1.02 (0.95-1.09)	0.5536	1.02 (0.95-1.09)	0.6255	0.95 (0.93-0.97)	3.48e-09	0.12
chr11:29596312:A:G	rs326779	A	G	0.97 (0.96-0.98)	3.80882e-11	0.575317	0.26	0.92 (0.88-0.96)	0.000534	0	1.02 (0.93-1.12)	0.7237	0.95 (0.86-1.04)	0.2463	0.97 (0.96-0.99)	0.0008989	0.027
chr11:105414395:G:A	rs10895816	A	G	0.95 (0.94-0.96)	1.15738e-25	0.406053	0.99	0.91 (0.87-0.96)	0.0001161	0.002	1.01 (0.95-1.08)	0.7435	1.03 (0.96-1.10)	0.4624	0.96 (0.94-0.97)	1.102e-07	0.59
chr11:115229918:G:A	rs11602686	A	G	1.11 (1.09-1.13)	2.06e-47	0.456	1	1.04 (1-1.09)	0.06155	0	1.12 (1.03-1.22)	0.01003	1 (0.94-1.07)	0.9277	1.01 (1-1.03)	0.1376	1
chr11:115814449:A:G	rs11215689	A	G	1.04 (1.03-1.05)	1.04432e-15	0.461053	0.83	1.08 (1.03-1.13)	0.002092	0	0.95 (0.89-1.01)	0.09743	1.03 (0.96-1.10)	0.4074	1.04 (1.02-1.05)	6.618e-06	0.23
chr12:3585301:G:A	rs758637	A	G	1.07 (1.05-1.09)	2.53082e-18	0.341508	1	1.03 (0.97-1.08)	0.3383	0.021	1.02 (0.96-1.09)	0.5437	0.99 (0.93-1.06)	0.7498	1.01 (0.99-1.02)	0.5259	0.99
chr12:6764652:G:A	rs2286729	A	G	1.06 (1.04-1.08)	1.60046e-10	0.0768419	0.41	1.04 (0.94-1.14)	0.4418	0	1.02 (0.74-1.41)	0.895	1.18 (0.95-1.46)	0.1395	1.05 (1.02-1.08)	0.0003431	0.05
chr12:84334636:A:C	rs6539837	A	C	0.96 (0.95-0.97)	8.9407e-13	0.746575	0.58	0.97 (0.92-1.02)	0.2599	0	1.00 (0.94-1.06)	0.9212	1.03 (0.96-1.10)	0.4072	0.96 (0.94-0.98)	5.32e-06	0.1
chr12:123978731:G:A	rs35981630	A	G	1.05 (1.03-1.06)	3.97863e-09	0.114994	0.4	1.05 (0.98-1.13)	0.1833	0	1.10 (0.88-1.36)	0.4018	1.07 (0.97-1.19)	0.1864	1.03 (1.01-1.06)	0.01815	0.05
chr13:20722128:C:A	rs9509353	A	C	0.97 (0.96-0.98)	2.6692e-08	0.48956	0.27	0.96 (0.92-1.01)	0.1407	0	1.07 (1.00-1.15)	0.05023	0.96 (0.88-1.05)	0.3814	0.98 (0.96-0.99)	0.006608	0.029
chr13:43561291:C:G	rs4942239	C	G	0.96 (0.95-0.97)	3.12767e-15	0.406005	0.79	0.94 (0.90-0.99)	0.01331	0	0.95 (0.89-1.02)	0.1539	0.97 (0.91-1.04)	0.4286	0.96 (0.95-0.98)	3.796e-06	0.2
chr13:53328537:A:G	rs11148275	A	G	0.95 (0.94-0.96)	3.68847e-27	0.588577	0.99	0.97 (0.93-1.02)	0.2731	0.002	0.94 (0.87-1.02)	0.1217	0.99 (0.90-1.08)	0.7735	0.97 (0.95-0.99)	0.007545	0.62
chr13:59843273:G:C	rs9570214	C	G	1.06 (1.04-1.07)	8.23264e-12	0.105271	0.7	1.08 (1.00-1.17)	0.04456	0	1.16 (1.02-1.32)	0.02832	1.13 (1.01-1.27)	0.0299	1.03 (1.00-1.05)	0.06569	0.14
chr13:61659883:G:C	rs4886357	C	G	1.04 (1.03-1.05)	1.23762e-10	0.238851	0.54	1.12 (1.06-1.19)	2.162e-05	0	0.99 (0.93-1.06)	0.8654	0.98 (0.90-1.07)	0.6426	1.03 (1.01-1.05)	0.004872	0.083
chr13:72274018:G:T	rs340561	T	G	1.08 (1.07-1.09)	1.0043e-37	0.2	1	1.11 (1.05-1.18)	0.0002981	0.02	1.08 (1.02-1.15)	0.01461	1.08 (1.00-1.17)	0.05584	1.09 (1.07-1.11)	6.526e-20	0.98
chr13:74146005:G:A	rs4369536	A	G	1.10 (1.08-1.11)	1.91644e-39	0.835919	1	1.12 (1.05-1.20)	0.001017	0.03	1.07 (0.99-1.15)	0.07568	1.14 (1.02-1.29)	0.02496	1.11 (1.09-1.14)	3.385e-17	0.99
chr14:21158337:T:C	rs10498276	T	C	1.09 (1.08-1.11)	6.32914e-36	0.743704	1	1.03 (0.97-1.09)	0.3093	0.05	1.11 (1.03-1.19)	0.003585	1.02 (0.93-1.12)	0.6446	1.01 (0.99-1.03)	0.3998	1
chr14:26192563:G:A	rs8021157	A	G	0.96 (0.95-0.97)	6.37269e-14	0.426371	0.8	0.91 (0.87-0.96)	0.0001397	0	0.96 (0.90-1.02)	0.2057	0.94 (0.88-1.00)	0.05683	0.97 (0.95-0.98)	0.0001068	0.21
chr14:68989056:C:G	rs72718216	C	G	0.91 (0.89-0.92)	3.22723e-34	0.89993	1	0.87 (0.81-0.94)	0.0003541	0.009	0.91 (0.77-1.09)	0.3088	0.88 (0.78-0.98)	0.02373	0.94 (0.92-0.96)	8.3e-07	0.94
chr14:90104032:C:A	rs1554116	A	C	0.96 (0.96-0.97)	2.35137e-13	0.522435	0.83	0.95 (0.91-1.00)	0.04585	0	1.00 (0.94-1.07)	0.9812	1.02 (0.96-1.09)	0.5558	0.96 (0.95-0.98)	6.773e-07	0.23
chr14:99268896:T:C	rs2748809	T	C	0.96 (0.95-0.97)	6.42565e-13	0.582903	0.8	0.96 (0.91-1.00)	0.07565	0	0.90 (0.82-1.00)	0.04005	0.93 (0.86-0.99)	0.03533	0.97 (0.95-0.98)	6.136e-05	0.21
chr14:101923106:G:C	rs1741141	C	G	0.96 (0.94-0.97)	7.3592e-11	0.17586	0.25	0.94 (0.88-1.00)	0.05862	0	0.98 (0.91-1.04)	0.471	0.99 (0.92-1.07)	0.7959	0.98 (0.95-1.00)	0.03802	0.03
chr15:35916797:A:T	rs996064	A	T	0.84 (0.82-0.86)	1.36791e-56	0.06	1	0.80 (0.72-0.89)	4.897e-05	0.05	NA	NA	0.79 (0.65-0.95)	0.01396	0.84 (0.82-0.87)	5.245e-25	1
chr15:36594039:T:A	rs7176440	A	T	1.04 (1.03-1.05)	9.22e-13	0.637	0.79	1.04 (0.99-1.09)	0.1334	0	1.04 (0.97-1.11)	0.3071	1.03 (0.95-1.1)	0.4785	1.04 (1.02-1.06)	2.816e-06	0.2
chr15:45813559:A:C	rs35116416	A	C	1.03 (1.02-1.04)	4.44844e-11	0.582391	0.25	1.02 (0.97-1.07)	0.4876	0	0.98 (0.88-1.08)	0.6362	1.01 (0.94-1.08)	0.8114	1.02 (1.01-1.04)	0.006938	0.026
chr15:47068169:G:T	rs111652004	T	G	0.87 (0.85-0.88)	8.29e-57	0.101	1	0.77 (0.7-0.84)	3.29e-09	1	0.89 (0.77-1.04)	0.1408	0.99 (0.87-1.13)	0.9194	0.87 (0.85-0.9)	1.251e-22	1
chr15:47783356:A:G	rs607289	A	G	0.94 (0.94-0.95)	6.63705e-29	0.385874	1	0.89 (0.85-0.94)	2.733e-06	0.008	1.03 (0.96-1.10)	0.3906	0.87 (0.81-0.93)	5.343e-05	0.96 (0.94-0.97)	4.014e-08	0.89
chr15:54299802:C:T	rs11635307	T	C	0.97 (0.96-0.98)	7.18317e-10	0.301366	0.15	1.01 (0.96-1.06)	0.758	0	1.04 (0.95-1.14)	0.4021	0.90 (0.83-0.98)	0.01132	0.98 (0.96-0.99)	0.01028	0.014
chr15:67762675:T:A	rs868036	A	T	1.20 (1.18-1.21)	1.4517e-236	0.68	1	1.45 (1.37-1.52)	3.557e-45	1	1.02 (0.96-1.09)	0.4647	1.17 (1.08-1.28)	0.0003301	1.16 (1.14-1.18)	4.492e-67	1
chr15:70435155:A:G	rs10851824	A	G	1.05 (1.04-1.06)	1.53701e-13	0.195492	0.83	1.04 (0.97-1.10)	0.2467	0	1.00 (0.94-1.08)	0.9048	1.05 (0.97-1.13)	0.2362	1.03 (1.01-1.05)	0.004657	0.23
chr15:79598153:C:A	rs1319940	A	C	0.95 (0.94-0.96)	2.44913e-11	0.128886	0.39	0.90 (0.84-0.97)	0.004076	0	0.98 (0.84-1.16)	0.8495	0.89 (0.82-0.98)	0.01219	0.94 (0.92-0.96)	3.848e-07	0.05
chr15:91011195:T:G	rs10775251	T	G	0.97 (0.96-0.98)	5.3176e-09	0.609257	0.24	0.94 (0.90-0.99)	0.02316	0	1.04 (0.95-1.15)	0.3603	1.02 (0.93-1.11)	0.7492	0.99 (0.97-1.01)	0.271	0.025
chr15:92030789:C:T	rs59913727	T	C	1.04 (1.03-1.05)	3.92655e-12	0.333571	0.74	1.02 (0.97-1.08)	0.3469	0	0.98 (0.92-1.05)	0.6113	1.00 (0.94-1.07)	0.9632	1.04 (1.02-1.06)	4.869e-06	0.16
chr16:20052435:A:C	rs72772738	A	C	0.96 (0.94-0.97)	3.88863e-09	0.870912	0.14	1.01 (0.94-1.09)	0.6942	0	1.04 (0.92-1.17)	0.5678	1.04 (0.93-1.17)	0.4876	0.97 (0.95-0.99)	0.00505	0.013
chr16:52485054:C:T	rs78593025	T	C	1.08 (1.07-1.1)	7.81e-49	0.328	1	1.15 (1.09-1.21)	2.1e-07	0.96	1.01 (0.92-1.11)	0.845	0.94 (0.86-1.03)	0.1812	NA	NA	1
chr16:52591288:A:G	rs3112626	A	G	1.21 (1.20-1.22)	2.1344e-304	0.574935	1	1.35 (1.29-1.42)	5.32e-34	1	1.06 (1.00-1.13)	0.04698	1.17 (1.09-1.24)	2.278e-06	1.16 (1.14-1.18)	5.6e-74	1
chr16:73642843:C:A	rs1480570	A	C	1.05 (1.04-1.06)	8.53005e-21	0.665828	0.98	1.09 (1.04-1.15)	0.0003424	0.001	1.00 (0.93-1.07)	0.979	1.12 (1.02-1.23)	0.02019	1.06 (1.04-1.08)	1.797e-11	0.5
chr16:74168448:A:G	rs35143674	A	G	1.08 (1.07-1.1)	2.56e-09	0.513	1	0.96 (0.91-1)	0.06306	0	1 (0.94-1.07)	0.9156	1 (0.93-1.06)	0.9293	0.97 (0.95-0.99)	0.0001336	1
chr17:34997363:C:T	rs2074518	T	C	0.97 (0.96-0.98)	1.94701e-08	0.455572	0.26	0.97 (0.92-1.01)	0.1778	0	1.00 (0.92-1.08)	0.9937	0.98 (0.92-1.05)	0.6427	0.98 (0.96-0.99)	0.00182	0.028
chr17:48047829:C:T	rs1468270	T	C	0.95 (0.94-0.96)	4.62e-19	0.213	0.87	0.94 (0.89-1)	0.03532	0	1 (0.94-1.06)	0.9464	0.99 (0.91-1.08)	0.8813	0.99 (0.97-1.01)	0.1672	0.27
chr17:48695414:G:A	rs12450895	A	G	1.08 (1.07-1.09)	1.76515e-34	0.21	1	1.18 (1.11-1.25)	1.34e-08	0.02	0.99 (0.93-1.06)	0.8179	1.09 (1.01-1.19)	0.03029	1.06 (1.04-1.08)	1.087e-09	0.98
chr17:52216139:T:C	rs34127605	T	C	0.95 (0.94-0.96)	8.33271e-20	0.692011	0.98	0.96 (0.91-1.01)	0.125	0.001	0.93 (0.85-1.01)	0.08234	0.95 (0.89-1.03)	0.2081	0.95 (0.94-0.97)	1.588e-09	0.5
chr17:81996668:T:A	rs8074498	A	T	1.05 (1.04-1.06)	3.6814e-17	0.573765	0.99	1.03 (0.96-1.11)	0.4049	0.002	0.94 (0.88-1.01)	0.08956	1.07 (1.00-1.14)	0.05739	1.06 (1.04-1.07)	5.658e-12	0.61
chr18:1262660:G:C	rs4797688	C	G	1.03 (1.02-1.04)	3.44023e-08	0.554274	0.26	1.03 (0.98-1.08)	0.2621	0	0.94 (0.88-1.01)	0.1047	1.05 (0.98-1.12)	0.1725	1.02 (1.01-1.04)	0.008429	0.028
chr18:33834359:A:T	rs12964812	A	T	0.96 (0.95-0.97)	3.47533e-12	0.601935	0.8	0.96 (0.91-1.00)	0.0745	0	0.96 (0.90-1.03)	0.2295	1.02 (0.96-1.10)	0.4848	0.98 (0.97-1.00)	0.05391	0.21
chr18:44290592:C:A	rs10163708	A	C	1.05 (1.04-1.07)	8.63227e-20	0.243375	0.93	1.11 (1.05-1.17)	0.0002485	0.001	1.04 (0.94-1.14)	0.4582	1.04 (0.97-1.11)	0.2659	1.07 (1.05-1.09)	1.217e-14	0.35
chr18:878462:C:T	rs7227434	T	C	1.03 (1.02-1.04)	8.29e-09	0.273	0.15	1.06 (1.01-1.12)	0.02767	0.004	1.05 (0.96-1.16)	0.3077	0.99 (0.92-1.06)	0.744	1.01 (1-1.03)	0.1448	0.01
chr19:5093375:C:A	rs4807687	A	C	0.96 (0.95-0.98)	2.3613e-09	0.230073	0.44	0.95 (0.89-1.00)	0.0643	0	0.96 (0.90-1.03)	0.2222	0.99 (0.92-1.07)	0.8538	0.99 (0.97-1.01)	0.3698	0.06
chr19:57390054:G:T	rs75599624	T	G	0.96 (0.95-0.97)	3.46505e-10	0.196287	0.32	0.90 (0.85-0.95)	0.0005062	0	1.15 (0.99-1.34)	0.06771	0.99 (0.92-1.07)	0.8486	0.97 (0.95-0.99)	0.007086	0.04
chr20:17371735:T:C	rs4814613	T	C	0.96 (0.95-0.97)	1.29465e-09	0.818225	0.34	0.98 (0.93-1.05)	0.6085	0	1.05 (0.90-1.22)	0.5325	1.07 (0.97-1.18)	0.1641	0.99 (0.97-1.01)	0.1703	0.04
chr20:32660463:C:T	rs17123518	T	C	0.93 (0.91-0.95)	1.88475e-11	0.0430634	0.24	0.98 (0.86-1.12)	0.785	0	0.96 (0.79-1.16)	0.657	0.97 (0.74-1.26)	0.8135	0.98 (0.94-1.02)	0.2999	0.03
chr20:38729631:G:T	rs1322183	T	G	0.97 (0.96-0.98)	1.46807e-09	0.558505	0.27	0.97 (0.93-1.02)	0.2508	0	1.06 (0.97-1.14)	0.1949	1.00 (0.94-1.06)	0.9275	0.98 (0.97-1.00)	0.037	0.028
chr20:61527190:C:T	rs6121424	T	C	1.11 (1.07-1.14)	2.55713e-09	0.0673815	0.42	1.10 (0.99-1.21)	0.07003	0	0.97 (0.90-1.06)	0.5533	1.06 (0.97-1.17)	0.2099	1.00 (0.97-1.04)	0.8711	0.06
chr20:63638010:T:TC	rs201834468	T	TC	0.96 (0.95-0.97)	1.14e-11	0.37	0.8	0.95 (0.89-1.02)	0.1403	0	1.02 (0.93-1.11)	0.7418	0.9 (0.82-0.99)	0.03621	NA	NA	NA
chr20:64162647:G:C	rs442083	C	G	1.13 (1.11-1.14)	1.03477e-90	0.261392	1	1.23 (1.16-1.31)	7.279e-13	0.59	1.06 (0.97-1.14)	0.1893	1.16 (1.06-1.27)	0.0008642	1.13 (1.11-1.15)	1.761e-42	1
chr21:14967968:C:T	rs2229741	T	C	1.04 (1.03-1.05)	6.92545e-12	0.424505	0.82	1.11 (1.06-1.16)	2.263e-05	0	0.97 (0.91-1.04)	0.438	1.05 (0.99-1.12)	0.1042	1.03 (1.02-1.05)	1.455e-05	0.22
chr21:42655427:G:T	rs36098823	T	G	1.06 (1.04-1.08)	2.1476e-11	0.0829457	0.48	1.13 (1.03-1.25)	0.008405	0	1.00 (0.78-1.29)	0.9849	1.12 (0.99-1.28)	0.08247	1.05 (1.02-1.08)	0.001828	0.07
