## Supplementary Table 8 for "Ancestry-specific and multi-ancestry genome-wide association studies of restless legs syndrome"

### Sheet: Supplementary Table 8
Supplementary Table 8. Genome-wide significant loci associated with participation in the UK Biobank RLS diagnostic questionnaire
dbSNP	Chromosome	Base pair position (hg38)	Effect allele	Other allele	Effect allele frequency	Odds ratio (95% CI)	P	Known association signal (The NHGRI-EBI Catalog of human genome-wide association studies)
rs11210887	1	43610348	G	A	0.3	0.97 (0.96-0.98)	3.46e-08	Educational attainment, Attention deficit hyperactivity disorder or cannabis use, Smoking initiation, Alcohol use disorder, Risk-taking behavior, Cannabis use disorder
rs7542974	1	72079021	A	G	0.25	1.03 (1.02-1.04)	2.49e-10	UKB Mental health study participation (completed survey)
rs12036564	1	84225918	G	C	0.25	1.03 (1.02-1.04)	3.84e-08	NA
rs12042107	1	90730619	T	C	0.45	0.97 (0.96-0.98)	4.73e-08	Educational attainment, Smoking initiation, Smoking status, Number of sexual partners
rs16841912	1	197733346	C	G	0.21	0.97 (0.95-0.98)	8.61e-09	NA
rs58560561	1	243374427	T	G	0.35	0.96 (0.95-0.97)	9.81e-13	Self-reported risk-taking behaviour
rs6721975	2	5692535	T	C	0.24	1.03 (1.02-1.04)	7.09e-09	Vertex-wise sulcal depth, Vertex-wise cortical thickness, Brain morphology, Node-level brain connectivity, Leisure sedentary behaviour (television watching), White blood cell count, Multisite chronic pain
rs66733826	2	23359264	C	T	0.24	1.04 (1.03-1.05)	8e-13	NA
rs12713041	2	49189169	C	G	0.45	0.97 (0.96-0.98)	1.35e-09	NA
rs34961380	2	59371940	TA	T	0.4	1.03 (1.02-1.03)	1.49e-08	NA
rs10201111	2	60743003	C	G	0.21	1.03 (1.02-1.04)	3.74e-08	NA
rs4852777	2	71307031	G	C	0.4	0.97 (0.96-0.98)	7.15e-09	Lymphocyte count, height, Hip circumference adjusted for BMI
rs147459545	2	103683312	TTG	T	0.43	1.03 (1.02-1.04)	6.1e-09	Smoking initiation
rs62172156	2	143485728	C	T	0.37	1.04 (1.03-1.04)	2.2e-14	NA
rs165231	2	163975310	A	C	0.28	1.03 (1.02-1.04)	7.16e-10	NA
rs71018542	2	173199662	GT	G	0.11	0.96 (0.94-0.97)	1.73e-08	NA
rs4494699	2	184843438	G	T	0.18	1.03 (1.02-1.04)	4.8e-08	NA
rs13424692	2	185074011	A	G	0.23	0.97 (0.96-0.98)	4.3e-09	NA
rs34308232	2	200195801	CTT	C	0.23	0.97 (0.96-0.98)	1.41e-08	NA
rs1867011	3	3719083	A	G	0.19	1.03 (1.02-1.04)	4.03e-08	Educational attainment
rs1866862	3	16827117	T	A	0.37	0.97 (0.96-0.98)	5.78e-09	Schizophrenia, Otitis media
rs35699726	3	19063880	C	T	0.12	0.96 (0.94-0.97)	7.45e-09	NA
rs778486	3	23393043	A	G	0.41	1.03 (1.02-1.04)	2.22e-10	Acceptance of an invitation to participate in a mental health questionnaire
rs7613360	3	49879277	T	C	0.4	0.97 (0.96-0.98)	7.82e-11	Attention deficit hyperactivity disorder or autism spectrum disorder or intelligence, Smoking cessation, Intelligence, Leisure screen time, Noncognitive aspects of educational attainment, General cognitive ability, School performance E-factor 1 (overall performance), Feeling miserable, Sedentary behavior at work,
rs11709488	3	118698375	A	T	0.41	0.97 (0.96-0.98)	3.55e-08	NA
rs7643549	3	147695314	A	G	0.19	0.97 (0.95-0.98)	1.49e-08	NA
rs6780355	3	150699806	G	A	0.48	0.97 (0.97-0.98)	2.94e-08	NA
rs12696490	3	181181490	C	A	0.34	0.97 (0.96-0.98)	3.04e-09	NA
rs535455690	4	24559375	TAAA	T	0.07	1.05 (1.03-1.06)	3.88e-08	NA
rs145731598	4	38788139	A	AAG	0.16	1.03 (1.02-1.05)	1.22e-08	NA
rs376117667	4	65676213	A	AAT	0.33	1.03 (1.02-1.04)	3.57e-10	NA
rs1229984	4	99318162	T	C	0.02	1.09 (1.05-1.12)	1.84e-08	Alcohol consumption
rs1344033	4	136097230	A	C	0.17	0.96 (0.95-0.98)	3.89e-09	NA
rs4696283	4	151659364	G	A	0.49	0.97 (0.96-0.98)	2.94e-09	NA
rs58216280	4	158740771	TATAC	T	0.37	0.97 (0.96-0.98)	4.32e-09	NA
rs7381195	5	60734964	T	A	0.39	1.03 (1.02-1.04)	1.51e-08	Occupational income
rs111557328	5	61034912	ATATG	A	0.33	1.03 (1.02-1.04)	1.13e-08	NA
rs34635	5	61217674	G	A	0.42	0.96 (0.95-0.97)	1.8e-14	UKB Mental health study participation (completed survey), Schizophrenia vs ADHD
rs2241699	5	134564182	C	G	0.28	1.03 (1.02-1.04)	6.26e-09	Externalizing behaviour
rs72799190	5	152807563	G	T	0.3	1.03 (1.02-1.04)	4.16e-08	NA
rs13178956	5	155406897	T	A	0.26	0.97 (0.96-0.98)	8.93e-10	NA
rs116713051	6	226393	T	C	0.02	0.90 (0.87-0.93)	3.18e-08	NA
rs115361171	6	670260	T	G	0.01	0.88 (0.85-0.92)	1.07e-08	NA
rs145568234	6	32279268	G	T	0.03	0.93 (0.90-0.95)	1.15e-08	Neonatal circulating Complement Component 4 (C4) protein concentration, Ulcerative colitis, Crohns disease
rs34865356	6	90837096	AT	A	0.32	1.03 (1.02-1.04)	1.48e-08	NA
rs5878507	6	98107668	CA	C	0.48	0.97 (0.96-0.98)	5.2e-11	NA
rs758341896	7	528433	ATGATGGATGATGGATGGATAGG	A	0.26	0.97 (0.96-0.98)	1.53e-08	NA
rs117829095	7	1892738	A	C	0.08	1.05 (1.03-1.06)	2.62e-08	Height
rs79447549	7	2026808	G	A	0.09	1.04 (1.03-1.06)	1.66e-08	NA
rs17170519	7	32821618	G	C	0.11	0.95 (0.93-0.96)	1.07e-11	Educational attainment (years of education)
rs7458242	7	114544043	G	A	0.4	1.03 (1.02-1.04)	3.38e-10	NA
rs2622217	7	153767344	C	G	0.49	0.97 (0.96-0.98)	5.31e-10	NA
rs7835985	8	143162209	G	C	0.43	1.02 (1.02-1.03)	3.85e-08	NA
rs10810098	9	14161671	T	C	0.28	0.97 (0.96-0.98)	6.11e-09	White blood cell count
rs7868779	9	15709797	G	A	0.43	1.03 (1.02-1.03)	3.32e-08	NA
rs10733389	9	23378222	A	G	0.38	0.97 (0.96-0.98)	2.89e-11	Educational attainment, Attention deficit hyperactivity disorder or autism spectrum disorder or intelligence, Intelligence, General cognitive ability, Neuroticism
rs35730248	9	34293477	C	CAA	0.35	0.97 (0.96-0.98)	1.93e-08	NA
rs10512344	9	106247214	C	G	0.04	0.93 (0.92-0.96)	9.59e-09	Irritable bowel syndrome
rs58302652	10	63308609	GA	G	0.19	1.03 (1.02-1.04)	7.78e-09	NA
rs3884199	10	66035537	ATTT	A	0.17	0.96 (0.95-0.98)	8.61e-09	NA
rs79406094	10	107704389	A	AAGAG	0.21	0.97 (0.95-0.98)	5.06e-09	NA
rs75916877	10	115393650	T	A	0.17	1.03 (1.02-1.04)	4.18e-08	NA
rs71019791	10	120725151	AT	A	0.1	0.96 (0.94-0.97)	4.97e-08	NA
rs11602612	11	27945869	A	G	0.03	0.93 (0.89-0.95)	3.17e-08	NA
rs4320940	11	43666290	G	A	0.31	0.97 (0.96-0.98)	1.41e-09	NA
rs147962977	11	43706689	GGTGTGTGTGTGT	G	0.23	0.97 (0.95-0.98)	3.08e-10	NA
rs2850626	11	95733445	T	C	0.46	1.02 (1.02-1.03)	4.81e-08	NA
rs71475754	11	131419155	AAAAC	A	0.37	0.96 (0.95-0.97)	1.49e-15	NA
rs61906892	11	132847621	C	A	0.24	1.03 (1.02-1.04)	5.13e-10	NA
rs7310431	12	15130907	T	C	0.33	0.97 (0.96-0.98)	3.88e-08	NA
rs4506714	12	47953350	T	C	0.31	1.03 (1.02-1.04)	5.28e-09	NA
rs324019	12	57092864	A	G	0.39	1.03 (1.02-1.03)	2.21e-08	Core binding factor acute myeloid leukemia
rs3989990	12	91511579	CGTGTGT	C	0.15	1.04 (1.03-1.05)	1.25e-09	NA
rs2001133	12	120618951	A	T	0.48	0.97 (0.96-0.98)	1.01e-09	NA
rs7328151	13	53379414	G	A	0.4	1.03 (1.02-1.04)	4.62e-09	Insomnia
rs9536961	13	55104197	G	A	0.35	1.03 (1.02-1.04)	8.22e-09	Educational attainment (years of education), Substance use disorder
rs1073242	13	58141085	G	A	0.45	0.97 (0.96-0.98)	1.43e-08	Educational attainment (confirmatory factor analysis Factor 10)
rs12885467	14	32834582	C	T	0.49	0.97 (0.96-0.98)	4.79e-09	NA
rs10136459	14	56876242	G	T	0.49	1.03 (1.02-1.04)	1.06e-09	NA
rs114789616	14	69260477	A	C	0.07	0.94 (0.93-0.96)	1.23e-09	NA
rs8011870	14	79707054	A	G	0.29	0.97 (0.96-0.98)	4.19e-08	Walking pace
rs72702211	14	97933119	A	G	0.03	1.09 (1.05-1.11)	6.51e-09	NA
rs36012703	14	103418219	C	CTT	0.37	1.03 (1.02-1.04)	6.64e-09	NA
rs71145861	15	77770587	C	CAA	0.23	1.03 (1.02-1.04)	9e-10	NA
rs71156028	15	82180359	CA	C	0.39	0.97 (0.96-0.98)	4.51e-11	NA
rs775836071	15	98154276	C	CCACA	0.29	1.03 (1.02-1.04)	5.38e-09	NA
rs7186834	16	7623253	C	T	0.42	0.97 (0.96-0.98)	5.3e-09	General cognitive ability
rs7188873	16	24715743	A	G	0.38	1.03 (1.02-1.03)	4.78e-08	Smoking initiation, Externalizing behaviour, Educational attainment, Intelligence, Educational attainment (years of education), Cystatin C levels in bottom 99% of individuals by creatinine levels
rs866810984	17	43100666	T	A	0.01	0.89 (0.86-0.93)	4.06e-08	NA
rs3837805	17	58388703	CA	C	0.39	1.03 (1.02-1.04)	6.54e-10	NA
rs11082527	18	23485902	T	C	0.38	1.03 (1.02-1.04)	1.23e-08	NA
rs67498422	18	40011943	CG	C	0.19	0.97 (0.96-0.98)	3.34e-08	NA
rs56261720	18	45188786	A	C	0.3	0.97 (0.96-0.98)	2.39e-09	NA
rs613872	18	55543071	G	T	0.17	1.04 (1.03-1.05)	2.32e-12	Loneliness, Ability to confide in someone, Monocyte count, Body mass index
rs17882125	19	4956983	T	C	0.07	1.05 (1.03-1.06)	4.42e-08	NA
rs74312597	19	18098374	TC	T	0.41	0.97 (0.96-0.98)	1.48e-08	NA
rs273508	19	18111161	G	A	0.45	0.97 (0.96-0.98)	2.23e-09	NA
rs34009293	19	18226605	C	CT	0.27	0.97 (0.96-0.98)	5.59e-09	NA
rs59967445	19	31399841	G	GTTTCTGCATTTCTT	0.39	0.97 (0.96-0.98)	2.54e-12	NA
rs2242523	19	35740745	T	C	0.45	1.03 (1.02-1.04)	1.98e-10	NA
rs429358	19	44908684	C	T	0.15	0.89 (0.88-0.90)	6.52e-75	Highly pleiotropic APOE variant, associated with Alzheimer’s disease, cholesterol, CRP etc.
rs33938652	20	11879167	C	CTG	0.41	1.03 (1.02-1.03)	1.73e-08	NA
rs6078393	20	11927453	G	T	0.41	1.03 (1.02-1.03)	2.12e-08	NA
rs111614246	20	19636493	A	C	0.06	1.05 (1.03-1.08)	1.89e-08	NA
rs6059973	20	34666525	T	A	0.49	1.03 (1.02-1.03)	1.42e-08	Creatinine levels
rs6088765	20	35211477	G	T	0.42	1.03 (1.02-1.04)	1.4e-09	Ulcerative colitis, Whole body fat free mass, Trunk fat ratio or colorectal cancer (pleiotropy), Leg fat ratio or colorectal cancer (pleiotropy)
