## Supplementary Table 9 for "Ancestry-specific and multi-ancestry genome-wide association studies of restless legs syndrome"

### Sheet: Supplementary Table 9
Supplementary Table 9. Association of lead variants with age at onset among RLS cases in the All of Us cohort, stratified by ancestry. AFR: African, AMR: Latin American, EUR: European ancestry.
Variant	Effect allele	Other allele	Beta estimate, AFR	Standard error, AFR	p value, AFR	Beta estimate, AMR	Standard error, AMR	p value, AMR	Beta estimate, EUR	Standard error, EUR	p value, EUR	dbSNP	Nearest gene
chr1:57058924:A:G	G	A	0.703	1.059	0.507	1.234	0.716	0.085	-0.173	0.278	0.534	rs12043848	DAB1
chr1:58545276:A:C	C	A	-1.076	0.621	0.084	-0.604	0.767	0.432	0.055	0.232	0.812	rs10789067	OMA1
chr1:105895147:CT:C	C	CT	0.06	0.667	0.928	0.889	0.751	0.237	-0.315	0.23	0.171	rs34601673	LINC01677
chr1:106652717:T:C	C	T	0.094	0.992	0.924	0.151	0.625	0.809	-0.037	0.213	0.863	rs12046503	PRMT6, NTNG1
chr2:285471:G:A	A	G	0.044	0.708	0.95	-0.373	0.714	0.602	0.045	0.228	0.845	rs17714252	ALKAL2, ACP1, SH3YL1
chr2:3996042:C:G	G	C	0.406	1.015	0.689	-1.211	0.786	0.124	0.224	0.22	0.309	rs10169449	DCDC2C
chr2:4654893:G:A	A	G	-0.06	0.609	0.921	-0.13	0.83	0.876	0.089	0.259	0.732	rs10193366	LINC01249
chr2:53001841:C:T	T	C	-0.256	1.036	0.805	0.722	0.678	0.287	-0.162	0.232	0.486	rs12053171	MIR4431, ASB3
chr2:66523432:G:T	T	G	-2.29	2.085	0.272	0.08	1.399	0.955	1.538	0.361	2.03e-05	rs113851554	MEIS1
chr2:66550389:A:G	A	G	-0.248	0.664	0.709	-0.07	0.639	0.917	0.751	0.216	0.0005	rs2192954	MEIS1
chr2:66581250:T:A	A	T	0.228	0.668	0.733	0.294	0.741	0.691	0.488	0.273	0.074	rs4671738	MEIS1
chr2:66590431:T:A	A	T	0.701	0.653	0.284	0.262	0.752	0.728	0.455	0.252	0.072	rs12473845	MEIS1
chr2:66745711:C:T	T	C	0.12	0.666	0.858	-1.18	0.81	0.146	0.56	0.246	0.023	rs7566062	MEIS1
chr2:66844927:G:A	A	G	0.784	0.704	0.266	-1.477	0.686	0.032	-0.209	0.236	0.375	rs2081399	MEIS1, LINC01628
chr2:67524208:G:C	C	G	-1.043	0.789	0.186	-0.777	0.648	0.231	-0.067	0.238	0.78	rs11903638	ETAA1
chr2:67842735:C:T	T	C	0.466	0.76	0.54	-0.64	0.638	0.316	-0.426	0.211	0.044	rs1820987	LINC01812, C1D
chr2:75779481:A:G	G	A	-0.401	0.669	0.55	-0.627	0.684	0.359	0.151	0.238	0.525	rs7580948	GCFC2
chr2:100187316:T:C	C	T	-0.531	0.636	0.404	1.078	0.698	0.123	0.57	0.244	0.019	rs6722241	AFF3
chr2:124173707:A:G	A	G	1.212	0.718	0.092	-0.911	0.848	0.283	-0.141	0.277	0.609	rs1583718	CNTNAP5
chr2:126815202:A:T	T	A	-0.44	2.096	0.834	3.051	2.013	0.13	-0.49	0.388	0.207	rs78603497	GYPC, TEX51
chr2:158428014:G:T	T	G	-0.413	1.366	0.763	-1.841	0.986	0.062	0.246	0.254	0.333	rs76251234	CCDC148
chr2:164018107:T:C	C	T	0.277	0.984	0.778	0.231	1.311	0.86	0.078	0.408	0.848	rs34315310	FIGN
chr2:221865774:TA:T	T	TA	0.326	0.716	0.65	-0.592	0.76	0.436	-0.032	0.24	0.892	rs78371893	EPHA4
chr3:3452934:A:C	C	A	0.369	0.648	0.568	0.701	0.677	0.301	-0.323	0.246	0.19	rs7622190	CRBN
chr3:25337307:T:C	C	T	2.046	2.948	0.488	-0.316	1.612	0.844	-0.242	0.465	0.603	rs78913643	RARB
chr3:120342233:G:C	C	G	17.612	7.525	0.019	-0.79	3.068	0.797	0.265	0.693	0.702	rs75248627	LRRC58
chr3:130822125:A:T	T	A	0.507	0.75	0.5	-0.034	0.74	0.964	0.337	0.227	0.137	rs4527350	COL6A6, ATP2C1, PIK3R4
chr4:38928848:A:G	G	A	0.659	0.646	0.308	-0.494	0.686	0.471	0.19	0.214	0.373	rs3866197	FAM114A1
chr5:27944564:A:G	G	A	-0.682	0.634	0.282	-0.053	0.65	0.935	-0.296	0.214	0.167	rs36066740	PURPL
chr5:154112576:C:T	T	C	-0.245	0.634	0.699	-0.763	0.701	0.277	-0.179	0.219	0.416	rs815627	MFAP3, GALNT10
chr6:37529102:C:G	G	C	-0.67	1.667	0.688	-0.729	0.873	0.404	0.19	0.272	0.485	rs9369006	LINC02520, MDGA1
chr6:37636559:C:A	A	C	-0.373	0.646	0.564	0.094	0.673	0.889	0.207	0.227	0.363	rs708023	MDGA1
chr6:38231712:C:A	A	C	-1.032	1.01	0.348	-0.059	1.149	0.959	0.106	0.657	0.872	rs12526152	BTBD9
chr6:38470995:T:C	C	T	-2.275	0.963	0.018	-0.795	0.765	0.299	-0.135	0.247	0.585	rs4714163	BTBD9
chr7:1342018:C:T	T	C	-0.707	1.029	0.492	-0.114	0.705	0.871	0.498	0.227	0.028	rs4724988	UNCX, MICALL2
chr7:1343010:C:G	G	C	0.425	0.911	0.641	1.541	1.353	0.255	-0.592	0.375	0.115	rs112716420	UNCX, MICALL2
chr7:88729682:CT:C	C	CT	-0.972	0.622	0.118	-0.677	0.807	0.401	-0.14	0.308	0.65	rs35091251	ZNF804B
chr7:103482198:A:G	G	A	0.224	0.667	0.737	0.146	0.655	0.824	0.101	0.23	0.663	rs10233848	RELN
chr8:14112325:T:C	C	T	-0.887	1.061	0.403	-0.215	0.714	0.763	0.176	0.215	0.412	rs13275402	SGCZ
chr9:8805462:T:C	T	C	0.089	0.634	0.989	-0.709	0.676	0.296	-0.087	0.228	0.702	rs4562389	PTPRD
chr9:8832394:G:T	T	G	0.419	0.739	0.571	-0.434	0.644	0.5	0.386	0.213	0.07	rs6477358	PTPRD
chr9:8852668:C:T	T	C	0.35	0.881	0.691	0.509	0.709	0.473	0.07	0.22	0.752	rs10977321	PTPRD
chr9:9214833:G:T	T	G	-0.047	0.874	0.957	0.766	0.666	0.25	0.331	0.218	0.128	rs4596705	PTPRD
chr9:29364849:C:T	T	C	-0.697	0.649	0.283	0.889	0.665	0.182	0.379	0.223	0.089	rs2150865	LINGO2
chr9:117077049:T:C	C	T	0.026	0.674	0.969	-1.793	1.103	0.104	0.214	0.338	0.528	rs16934284	ASTN2
chr9:126755162:C:A	A	C	-0.334	1.778	0.851	-0.315	0.853	0.712	0.193	0.283	0.496	rs35196838	LMX1B, ZBTB43
chr9:137383754:C:A	A	C	0.345	2.186	0.875	3.612	1.379	0.009	-0.533	0.322	0.098	rs112535944	EXD3
chr10:14241015:T:G	G	T	-1.64	1.353	0.226	-0.708	0.799	0.375	-0.052	0.243	0.83	rs61836097	FRMD4A
chr10:129444618:G:C	C	G	-5.828	2.696	0.031	-1.459	1.766	0.409	-0.507	0.475	0.286	rs77588655	MGMT
chr10:129564783:G:A	A	G	-3.207	3.829	0.403	0.213	1.685	0.899	0.375	0.461	0.416	rs118129217	MGMT
chr10:129886592:C:T	T	C	-0.122	0.65	0.851	-0.554	0.669	0.407	-0.684	0.224	0.002	rs11815777	EBF3
chr11:8313948:A:G	A	G	-0.713	0.621	0.251	-0.024	0.657	0.971	-0.041	0.216	0.85	rs10769894	LMO1
chr11:8530369:G:T	T	G	-0.835	0.677	0.218	-0.269	0.814	0.741	0.015	0.271	0.957	rs7105027	STK33, TRIM66
chr11:27625198:G:A	G	A	-0.809	0.666	0.225	0.61	0.761	0.423	0.053	0.237	0.824	rs6416056	BDNF, BDNF-AS
chr11:105282982:A:T	T	A	-0.189	0.642	0.768	-0.288	0.703	0.682	0.39	0.214	0.069	rs1449055	CARD18
chr13:72243820:G:A	A	G	-0.239	0.622	0.701	-0.281	0.753	0.709	0.691	0.258	0.007	rs340525	DACH1
chr13:74144802:C:G	G	C	0.548	0.62	0.377	-0.64	0.909	0.482	0.237	0.301	0.43	rs9530284	KLF12
chr13:93550006:A:T	T	A	-1.233	0.634	0.052	1.259	0.791	0.112	0.321	0.247	0.194	rs7338160	GPC6
chr14:90117937:T:C	C	T	-0.193	0.633	0.76	1.013	0.641	0.114	-0.122	0.212	0.563	rs8008501	KCNK13
chr14:93779980:T:G	G	T	-0.938	0.934	0.316	-0.632	0.721	0.38	-0.574	0.233	0.014	rs10132474	PRIMA1
chr15:35873055:T:A	A	T	0.967	2.452	0.693	0.768	0.842	0.362	-0.108	0.574	0.85	rs74861523	DPH6-DT
chr15:35889353:T:G	G	T	2.464	3.112	0.429	-1.224	1.838	0.506	-0.115	0.417	0.783	rs77614227	DPH6-DT
chr15:47012988:C:T	T	C	-1.173	1.734	0.499	0.773	1.841	0.675	-0.08	0.446	0.858	rs2055947	SEMA6D
chr15:47785339:A:T	T	A	0.234	0.617	0.704	0.683	0.704	0.332	0.3	0.219	0.17	rs685569	SEMA6D
chr15:67741584:T:C	T	C	-0.77	0.653	0.239	-0.953	0.632	0.132	0.577	0.229	0.012	rs4776967	MAP2K5, SKOR1
chr15:68241002:A:C	C	A	2.191	1.278	0.087	-0.029	0.676	0.966	0.216	0.261	0.407	rs12442079	CLN6
chr16:52478558:G:A	A	G	-6.271	3.296	0.057	-0.242	2.081	0.907	0.371	0.479	0.439	rs117772119	TOX3
chr16:52498590:G:T	T	G	1.588	0.888	0.074	0.879	0.927	0.344	0.173	0.308	0.575	rs2077653	TOX3
chr16:52592484:G:A	A	G	0.513	0.656	0.435	0.974	0.668	0.145	-0.23	0.223	0.303	rs3104768	TOX3
chr16:64924128:T:A	A	T	0.55	0.709	0.438	0.713	0.206	0.376	0.03	0.235	0.899	rs460647	CDH11
chr16:64944791:C:T	T	C	2.513	1.064	0.018	0.52	0.843	0.537	0.014	0.234	0.953	rs35150	CDH11
chr16:73624465:AG:A	A	AG	1.071	0.689	0.121	-0.215	0.702	0.759	-0.195	0.229	0.396	rs35786444	ZFHX3
chr16:73934452:G:A	A	G	0.496	0.66	0.453	-0.135	0.709	0.849	-0.226	0.224	0.315	rs57674104	PSMD7
chr17:48641363:AAC:A	A	AAC	-0.233	0.691	0.737	0.847	0.657	0.198	0.068	0.219	0.756	rs3055165	HOXB cluster
chr17:52181315:C:T	T	C	-0.538	1.103	0.626	-0.694	0.73	0.342	0.191	0.225	0.395	rs2036483	CA10
chr17:58360940:G:A	A	G	-3.001	1.665	0.072	0.063	0.887	0.944	0.172	0.273	0.528	rs2680701	RNF43
chr17:81996668:T:A	A	T	-0.129	0.665	0.847	0.316	0.677	0.641	0.004	0.214	0.986	rs8074498	ASPSCR1
chr18:37370613:T:C	T	C	2.112	2.548	0.408	0.424	1.254	0.736	0.165	0.341	0.629	rs591349	CELF4
chr18:44279892:G:T	T	G	-1.127	0.933	0.228	0.376	0.708	0.595	-0.254	0.243	0.295	rs12970497	LINC01478
chr18:47261903:G:A	A	G	-0.097	0.722	0.894	-1.233	0.665	0.064	-0.095	0.217	0.662	rs9965170	SKOR2
chr19:44908684:T:C	C	T	-1.049	0.774	0.176	-1.946	0.994	0.05	-0.952	0.314	0.002	rs429358	APOE
chr20:64160962:ACT:A	A	ACT	0.407	0.745	0.585	0.307	0.673	0.649	-0.223	0.234	0.342	rs11469990	MYT1
chr22:34970138:G:T	T	G	-0.874	2.31	0.705	-1.182	1.591	0.458	-0.58	0.547	0.289	rs73166082	ISX
