## Supplementary Table 10 for "Ancestry-specific and multi-ancestry genome-wide association studies of restless legs syndrome"

### Sheet: Supplementary Table 10
Supplementary Table 10. Association of lead variants with symptom frequency among RLS cases in the UK Biobank. Associations between lead variants and symptom frequency were evaluated among UK Biobank cases of European ancestry with available symptom frequency data (n = 3,380; 2-3 days/week, n = 1,597; 4-5 days/week, n = 989; 6-7 days/week, n = 794). Symptom frequency was modeled as an ordinal out…
Variant	Effect allele	Other allele	dbSNP	Nearest gene	OR (95% CI)	P
chr1:57058924:A:G	G	A	rs12043848	DAB1	1.05 (0.94-1.19)	0.351
chr1:58545276:A:C	C	A	rs10789067	OMA1	1.12 (1.02-1.23)	0.023
chr1:105895147:CT:C	C	CT	rs34601673	LINC01677	0.86 (0.55-1.36)	0.527
chr1:106652717:T:C	C	T	rs12046503	PRMT6, NTNG1	0.95 (0.87-1.04)	0.264
chr2:285471:G:A	A	G	rs17714252	ALKAL2, ACP1, SH3YL1	0.89 (0.81-0.99)	0.024
chr2:3996042:C:G	G	C	rs10169449	DCDC2C	0.98 (0.89-1.08)	0.638
chr2:4654893:G:A	A	G	rs10193366	LINC01249	0.94 (0.84-1.05)	0.308
chr2:53001841:C:T	T	C	rs12053171	MIR4431, ASB3	1.03 (0.93-1.14)	0.522
chr2:66523432:G:T	T	G	rs113851554	MEIS1	1.12 (0.96-1.30)	0.144
chr2:66550389:A:G	A	G	rs2192954	MEIS1	1.05 (0.96–1.14)	0.325
chr2:66581250:T:A	A	T	rs4671738	MEIS1	1.08 (0.96-1.20)	0.196
chr2:66590431:T:A	A	T	rs12473845	MEIS1	1.07 (0.96-1.19)	0.189
chr2:66745711:C:T	T	C	rs7566062	MEIS1	1.05 (0.95-1.16)	0.355
chr2:66844927:G:A	A	G	rs2081399	MEIS1, LINC01628	1.02 (0.93-1.13)	0.634
chr2:67524208:G:C	C	G	rs11903638	ETAA1	1.03 (0.93-1.14)	0.578
chr2:67842735:C:T	T	C	rs1820987	LINC01812, C1D	1.15 (1.05-1.27)	0.003
chr2:75779481:A:G	G	A	rs7580948	GCFC2	0.98 (0.88-1.09)	0.673
chr2:100187316:T:C	C	T	rs6722241	AFF3	1.05 (0.94-1.15)	0.478
chr2:124173707:A:G	A	G	rs1583718	CNTNAP5	1.02 (0.91-1.14)	0.753
chr2:126815202:A:T	T	A	rs78603497	GYPC, TEX51	0.98 (0.83-1.15)	0.788
chr2:158428014:G:T	T	G	rs76251234	CCDC148	1.05 (0.94-1.18)	0.336
chr2:164018107:T:C	C	T	rs34315310	FIGN	0.97 (0.8-1.18)	0.736
chr2:221865774:TA:T	T	TA	rs78371893	EPHA4	NA	NA
chr3:3452934:A:C	C	A	rs7622190	CRBN	1.08 (0.97-1.2)	0.154
chr3:25337307:T:C	C	T	rs78913643	RARB	1.08 (0.89-1.30)	0.449
chr3:120342233:G:C	C	G	rs75248627	LRRC58	1.10 (0.83-1.45)	0.494
chr3:130822125:A:T	T	A	rs4527350	COL6A6, ATP2C1, PIK3R4	1.07 (0.99-1.19)	0.094
chr4:38928848:A:G	G	A	rs3866197	FAM114A1	0.99 (0.90-1.09)	0.82
chr5:27944564:A:G	G	A	rs36066740	PURPL	1.03 (0.94-1.14)	0.454
chr5:154112576:C:T	T	C	rs815627	MFAP3, GALNT10	1.09 (0.99-1.19)	0.079
chr6:37529102:C:G	G	C	rs9369006	LINC02520, MDGA1	1.10 (0.98-1.23)	0.094
chr6:37636559:C:A	A	C	rs708023	MDGA1	0.95 (0.87-1.05)	0.318
chr6:38231712:C:A	A	C	rs12526152	BTBD9	1.08 (0.82-1.41)	0.597
chr6:38470995:T:C	C	T	rs4714163	BTBD9	1.04 (0.93-1.16)	0.489
chr7:1342018:C:T	T	C	rs4724988	UNCX, MICALL2	1.04 (0.93-1.15)	0.4
chr7:1343010:C:G	G	C	rs112716420	UNCX, MICALL2	1.05 (0.90-1.23)	0.499
chr7:88729682:CT:C	C	CT	rs35091251	ZNF804B	0.94 (0.82-1.09)	0.435
chr7:103482198:A:G	G	A	rs10233848	RELN	1 (0.91-1.10)	0.982
chr8:14112325:T:C	C	T	rs13275402	SGCZ	1.04 (0.95-1.14)	0.348
chr9:8805462:T:C	T	C	rs4562389	PTPRD	0.98 (0.89-1.08)	0.692
chr9:8832394:G:T	T	G	rs6477358	PTPRD	0.96 (0.88-1.05)	0.343
chr9:8852668:C:T	T	C	rs10977321	PTPRD	0.97 (0.94-1.13)	0.541
chr9:9214833:G:T	T	G	rs4596705	PTPRD	0.98 (0.89-1.08)	0.601
chr9:29364849:C:T	T	C	rs2150865	LINGO2	0.99 (0.90-1.09)	0.756
chr9:117077049:T:C	C	T	rs16934284	ASTN2	1.18 (1.02-1.37)	0.031
chr9:126755162:C:A	A	C	rs35196838	LMX1B, ZBTB43	0.96 (0.85-1.09)	0.545
chr9:137383754:C:A	A	C	rs112535944	EXD3	1.02 (0.89-1.16)	0.78
chr10:14241015:T:G	G	T	rs61836097	FRMD4A	1.02 (0.93-1.14)	0.663
chr10:129444618:G:C	C	G	rs77588655	MGMT	1.05 (0.85-1.30)	0.618
chr10:129564783:G:A	A	G	rs118129217	MGMT	1.17 (0.97-1.42)	0.1
chr10:129886592:C:T	T	C	rs11815777	EBF3	1.02 (0.93-1.12)	0.686
chr11:8313948:A:G	A	G	rs10769894	LMO1	1 (0.91-1.09)	0.963
chr11:8530369:G:T	T	G	rs7105027	STK33, TRIM66	1 (0.89-1.14)	0.938
chr11:27625198:G:A	G	A	rs6416056	BDNF, BDNF-AS	1 (0.91-1.11)	0.935
chr11:105282982:A:T	T	A	rs1449055	CARD18	0.94 (0.86-1.03)	0.202
chr13:72243820:G:A	A	G	rs340525	DACH1	0.90 (0.81-1.01)	0.065
chr13:74144802:C:G	G	C	rs9530284	KLF12	0.89 (0.79-1.01)	0.075
chr13:93550006:A:T	T	A	rs7338160	GPC6	1 (0.90-1.11)	0.968
chr14:90117937:T:C	C	T	rs8008501	KCNK13	0.97 (0.88-1.06)	0.476
chr15:35873055:T:A	A	T	rs74861523	DPH6-DT	0.89 (0.70-1.15)	0.383
chr15:35889353:T:G	G	T	rs77614227	DPH6-DT	0.95 (0.79-1.16)	0.638
chr15:47012988:C:T	T	C	rs2055947	SEMA6D	0.82 (0.67-1.00)	0.047
chr15:47785339:A:T	T	A	rs685569	SEMA6D	1.01 (0.92-1.11)	0.823
chr15:67741584:T:C	T	C	rs4776967	MAP2K5, SKOR1	0.97 (0.88-1.07)	0.509
chr15:68241002:A:C	C	A	rs12442079	CLN6	0.97 (0.86-1.08)	0.545
chr16:52478558:G:A	A	G	rs117772119	TOX3	0.97 (0.80-1.18)	0.748
chr16:52498590:G:T	T	G	rs2077653	TOX3	0.97 (0.85-1.10)	0.641
chr16:52592484:G:A	A	G	rs3104768	TOX3	0.99 (0.90-1.09)	0.808
chr16:64924128:T:A	A	T	rs460647	CDH11	1.04 (0.94-1.14)	0.491
chr16:64944791:C:T	T	C	rs35150	CDH11	0.97 (0.88-1.08)	0.573
chr16:73624465:AG:A	A	AG	rs35786444	ZFHX3	1.05 (0.95-1.16)	0.325
chr16:73934452:G:A	A	G	rs57674104	PSMD7	0.92 (0.83-1.01)	0.09
chr17:48641363:AAC:A	A	AAC	rs3055165	HOXB cluster	1.04 (0.95-1.15)	0.37
chr17:52181315:C:T	T	C	rs2036483	CA10	1.01 (0.93-1.11)	0.769
chr17:58360940:G:A	A	G	rs2680701	RNF43	0.96 (0.86-1.08)	0.521
chr17:81996668:T:A	A	T	rs8074498	ASPSCR1	1.01 (0.92-1.10)	0.864
chr18:37370613:T:C	T	C	rs591349	CELF4	0.95 (0.86-1.06)	0.378
chr18:44279892:G:T	T	G	rs12970497	LINC01478	0.95 (0.86-1.06)	0.389
chr18:47261903:G:A	A	G	rs9965170	SKOR2	1 (0.91-1.10)	0.93
chr19:44908684:T:C	C	T	rs429358	APOE	0.96 (0.84-1.10)	0.518
chr20:64160962:ACT:A	A	ACT	rs11469990	MYT1	1.03 (0.93-1.14)	0.5421
