## Supplementary Table 11 for "Ancestry-specific and multi-ancestry genome-wide association studies of restless legs syndrome"

### Sheet: Supplementary Table 11
Supplementary Table 11. Novel genome-wide significant associations in individual ancestry restless legs syndrome cohorts.
Ancestry	dbSNP	Chromosome	Base pair position (hg38)	Effect allele	Other allele	Nearest gene	Odds ratio (95% CI), fixed-effect	p value, fixed-effects	Odds ratio, random-effects	p value, random-effects	All of Us AFR (odds ratio, p value)	MVP AFR (odds ratio, p value)
AFR	rs78603497	2	126815202	T	A	GYPC, TEX51	1.77 (1.44-2.16)	3.15 × 10-8	1.77	3.15 × 10-8	1.86 (1.35-2.56), 1.42 × 10-4	2.21 (1.71-1.32), 1.08 × 10-4
	rs10132474	14	93779980	G	T	PRIMA1	1.32 (1.20-1.46)	1.80 × 10-8	1.32	1.80 × 10-8	1.36 (1.18-1.57), 2.95 × 10-5	1.29 (1.13-1.47), 1.59 × 10-4
Ancestry	dbSNP	Chromosome	Base pair position (hg38)	Effect allele	Other allele	Nearest gene	Odds ratio (95% CI), fixed-effect	p value, fixed-effects	Odds ratio, random-effects	p value, random-effects	All of Us AMR (odds ratio, p value)	MVP AMR (odds ratio, p value)
AMR	rs113851554	2	66523432	T	G	MEIS1	1.91 (1.65-2.20)	3.10 × 10-18	1.91	3.10 × 10-18	1.99 (1.61-2.45), 1.20 × 10-10	1.83 (1.50-2.24), 3.97 × 10-8
	rs9369062	6	38469527	C	A	BTBD9	0.71 (0.66-0.77)	8.22 × 10-20	0.71	8.22 × 10-20	0.74 (0.66-0.83), 5.57 × 10-8	0.69 (0.63-0.76), 1.66 × 10-13
	rs73166082	22	34970138	T	G	ISX	1.62 (1.37-1.92)	2.34 × 10-8	1.63	1.99 × 10-4	1.86 (1.45-2.37), 6.42 × 10-7	1.43 (1.13-1.81), 4.11 × 10-3
Ancestry	dbSNP	Chromosome	Base pair position (hg38)	Effect allele	Other allele	Nearest gene	Odds ratio (95% CI), fixed-effect	p value, fixed-effects	Odds ratio, random-effects	p value, random-effects	All of Us EUR (odds ratio, p value)	MVP EUR (odds ratio, p value)	UK Biobank (odds ratio, p value)	CLSA (odds ratio, p value)	CARTaGENE (odds ratio, p value)
EUR	rs34601673	1	105895147	C	CT	LINC01677	0.95 (0.93-0.96)	8.98 × 10-9	0.95	8.98 × 10-9	0.96 (0.92-0.99), 0.012	0.95 (0.92-0.97), 1.24 × 10-4	0.93 (0.90-0.97), 1.52 × 10-4	NA	NA
	rs6722241	2	100187316	C	T	AFF3	0.95 (0.94-0.97)	2.56 × 10-8	0.95	1.42 × 10-5	0.93 (0.90-0.97), 2.10 × 10-4	0.970 (0.945-0.996), 0.019	0.95 (0.91-0.99), 8.97 × 10-3	0.91 (0.87-0.93), 7.87 × 10-4	1.01 (0.89-.116), 0.84
	rs78913643	3	25337307	C	T	RARB	0.91 (0.88-0.94)	1.18 × 10-8	0.92	2.58 × 10-3	0.89 (0.83-0.95), 6.91 × 10-4	0.89 (0.85-0.94), 3.7 × 10-6	0.93 (0.86-1.00), 0.043	0.94 (0.85-1.04), 0.20	0.78 (0.60-1.01), 0.06
	rs75248627	3	120342233	C	G	LRRC58	1.17 (1.11-1.23)	9.45 × 10-9	1.17	2.97 × 10-6	1.18 (1.06-1.31), 2.71 × 10-3	1.09 (1.00-1.19), 0.056	1.30 (1.16-1.44), 3.00 × 10-6	1.16 (0.99-1.35), 0.06	1.17 (0.78-1.75), 0.45
	rs815627	5	154112576	T	C	MFAP3/GALNT10	0.95 (0.94-0.97)	1.49 × 10-9	0.95	1.49 × 10-9	0.96 (0.93-0.99), 7.45 × 10-3	0.96 (0.93-0.98), 1.58 × 10-4	0.94 (0.90-0.97), 2.24 × 10-4	0.95 (0.91-1.00), 0.05	1.02 (0.90-1.15), 0.80
	rs7338160	13	93550006	T	A	GPC6	0.95 (0.93-0.97)	3.34 × 10-8	0.95	3.34 × 10-8	0.96 (0.92-0.99), 0.021	0.96 (0.93-0.98), 1.25 × 10-3	0.93 (0.89-0.96), 1.04 × 10-4	0.96 (0.91-1.02), 0.16	0.95 (0.92-1.05), 0.49
	rs12442079	15	68241002	C	A	CLN6	0.94 (0.92-0.96)	2.74 × 10-10	0.94	2.74 × 10-10	0.95 (0.91-0.98), 6.54 × 10-3	0.93 (0.0.90-0.95), 4.84 × 10-7	0.93 (0.89-0.97), 6.63 × 10-4	0.97 (0.92-1.03), 0.30	1.00 (0.86-1.18), 0.97
	rs35150	16	64944791	T	C	CDH11	1.05 (1.03-1.07)	4.25 × 10-9	1.05	4.48 × 10-9	1.04 (1.00-1.07), 0.054	1.06 (1.03-1.08), 7.77 × 10-6	1.07 (1.03-1.11), 1.94 × 10-4	1.02 (0.97-1.07), 0.48	1.10 (0.96-1.25), 0.17
	rs2680701	17	58360940	A	G	TSPOAP1,RNF43	0.95 (0.93-0.97)	3.64 × 10-8	0.95	2.55 × 10-5	0.92 (0.89-0.96), 1.15 × 10-4	0.94 (0.92-0.97), 3.13 × 10-5	0.96 (0.92-1.00), 0.078	0.97 (0.91-1.03), 0.36	1.07 (0.91-1.25), 0.40
	rs591349	18	37370613	T	C	CELF4	0.93 (0.91-0.95)	1.40 × 10-8	0.93	1.40 × 10-8	0.93 (0.89-0.98), 6.81 × 10-3	0.93 (0.90-0.97), 3.27 × 10-4	0.93 (0.88-0.98), 8.53 × 10-3	0.91 (0.84-0.98), 0.010	1.03 (0.84-1.25), 0.81
	rs9965170	18	47261903	A	G	SKOR2	0.96 (0.94-0.97)	3.15 × 10-8	0.96	3.15 × 10-8	0.97 (0.9350-0.9981), 0.038	0.95 (0.93-0.7), 5.78 × 10-6	0.97 (0.94-1.00), 0.083	0.95 (0.91-0.99), 0.02	0.96 (0.85-1.09), 0.54
	rs429358	19	44908684	C	T	APOE	0.93 (0.91-0.96)	2.57 × 10-9	0.93	2.13 × 10-3	0.93 (0.88-0.97), 1.49 × 10-3	0.94 (0.91-0.98), 4.31 × 10-4	0.89 (0.85-0.94), 8.00 × 10-6	1.01 (0.95-1.08), 0.69	0.79 (0.66-0.95), 0.012
