## Supplementary Table 12 for "Ancestry-specific and multi-ancestry genome-wide association studies of restless legs syndrome"

### Sheet: Supplementary Table 12
Supplementary Table 12. MR-MEGA multi-ancestry meta-analysis results of lead variants associated with restless legs syndrome. p-value of the heterogeneity due to different ancestry; lnBF:log of Bayes factor.
Variant	Chromosome	Base pair position (hg38)	Nearest gene	Effect allele	Other allele	Annotation	Overall effect allele frequency	Nsample	Ncohort	Effects	P	chisq value of the heterogeneity due to different ancestry	p-value of the heterogeneity due to different ancestry	log of Bayes factor	Effect allele frequency in All of Us AFR cases	Effect allele frequency in All of Us AFR controls	Effect allele frequency in All of Us AMR cases	Effect allele frequency in All of Us AMR controls	Effect allele frequency in All of Us EUR cases	Effect allele frequency in All of Us EUR controls	Odds ratio_AFR (95% CI)	p value AFR, fixed-effects	Odds ratio_AMR (95% CI)	p value AMR, fixed-effects	Odds ratio_EUR (95% CI)	p value EUR, fixed-effects
chr1:57058924:A:G	1	57058924	DAB1	A	G	intronic	0.834647	890789	8	+---+?-+-	8.47189e-15	7.92431	0.0476021	31.8544	0.902	0.894	0.675	0.65	0.823	0.831764	1.03 (0.94–1.14)	0.4969	0.89 (0.81–0.97)	0.01071	0.92 (0.90–0.94)	3.37e-15
chr1:58486574:C:G	1	58486574	OMA1	C	G	intronic	0.691607	890797	8	----+?---	3.43615e-11	7.70792	0.0524501	23.2831	0.597	0.587	0.777	0.783	0.702	0.705	0.97 (0.91–1.03)	0.2981	0.87 (0.79–0.95)	0.003433	0.95 (0.93–0.96)	5.01e-10
chr1:106640594:A:G	1	106640594	PRMT6, NTNG1	A	G	intergenic	0.622014	925575	9	---------	1.11948e-52	0.0618306	0.995986	120.059	0.747	0.775	0.525	0.541	0.564	0.595	0.89 (0.83–0.96)	0.001711	0.90 (0.84–0.96)	0.0008176	0.89 (0.87–0.90)	9.98e-51
chr2:285471:G:A	2	285471	ALKAL2, ACP1, SH3YL1	G	A	intronic	0.682177	925572	9	--++--+++	9.72524e-11	13.5783	0.00353908	21.9685	0.73	0.736	0.72	0.738	0.671	0.663332	0.96 (0.90–1.03)	0.264	0.97 (0.90–1.04)	0.3591	1.06 (1.04–1.08)	2.81e-12
chr2:3996042:C:G	2	3996042	DCDC2C	C	G	intergenic	0.673076	925582	9	-+++--+++	1.65436e-35	12.3825	0.00618149	80.1418	0.895	0.897	0.771	0.797	0.621	0.605664	0.93 (0.84–1.03)	0.1646	1.07 (0.99–1.16)	0.06755	1.10 (1.09–1.12)	9.58e-34
chr2:4653042:T:G	2	4653042	LINC01249	T	G	intronic	0.709974	925567	9	-++++++++	1.85919e-10	6.56116	0.0872814	21.2955	0.311	0.31	0.783	0.784	0.788	0.781	0.99 (0.92–1.06)	0.7419	1.10 (1.02–1.20)	0.0157	1.07 (1.05–1.09)	6.99e-11
chr2:12923455:G:GA	2	12923455	TRIB2	G	GA	intronic	0.573371	899297	7	-+++-++??	3.91032e-08	20.7633	0.000117891	16.2148	0.295	0.297	0.412	0.462	0.477	0.489	0.97 (0.90–1.04)	0.353	1.14 (1.06–1.22)	0.0001625	1.03 (1.02–1.05)	0.0002503
chr2:66523432:G:T	2	66523432	MEIS1	G	T	intronic	0.957102	925581	9	---------	4.58E-496	25.5792	1.16819e-05	1143.21	0.979	0.99	0.943	0.974	0.903	0.944627	0.53 (0.42–0.68)	4.028e-07	0.52 (0.45–0.61)	3.1e-18	0.51 (0.50–0.53)	1.25E-473
chr2:67842735:C:T	2	67842735	LINC01812, C1D	T	C	intergenic	0.59	925583	9	---------	3.27985e-58	1.71992	0.632513	132.897	0.788	0.801	0.532	0.551	0.528	0.435983	0.91 (0.84–0.98)	0.01905	0.90 (0.84–0.96)	0.001406	0.88 (0.87–0.90)	1.65e-54
chr2:75779481:A:G	2	75779481	GCFC2	G	A	intergenic	0.35	925586	9	---------	9.77685e-09	0.060026	0.996158	17.165	0.69	0.706	0.341	0.358	0.266	0.272573	0.94 (0.88–1.01)	0.09375	0.95 (0.89–1.01)	0.1177	0.95 (0.93–0.97)	2.12e-09
chr2:97139294:A:AT*	2	97139294	ANKRD36	A	AT	intronic	0.929902	867484	6	-+---?-??	3.74266e-08	13.6851	0.00336661	16.5692	0.018	0.015	0.044	0.037	0.096	0.085	0.90 (0.70–1.15)	0.3828	1.36 (1.06–1.74)	0.01438	0.93 (0.90–0.95)	2.37e-07
chr2:124173707:A:G	2	124173707	CNTNAP5	A	G	intronic	0.219726	925588	9	---------	1.89515e-18	0.98113	0.805818	40.2333	0.236	0.25	0.174	0.189	0.183	0.2071	0.94 (0.87–1.01)	0.07536	0.89 (0.82–0.97)	0.007369	0.91 (0.90–0.93)	5.95e-19
chr2:158422978:G:C	2	158422978	CCDC148	G	C	intronic	0.788433	925543	9	++++-++++	1.39659e-38	18.3097	0.000379664	87.2992	0.901	0.904	0.879	0.855	0.77	0.754	1.03 (0.92–1.14)	0.6154	1.25 (1.14–1.37)	2.06e-06	1.12 (1.10–1.14)	3.44e-32
chr2:162609952:G:A*	2	162609952	KCNH7	G	A	intronic	0.451186	925581	9	+---+----	4.11202e-08	15.1566	0.00168761	15.6594	0.296	0.278	0.34	0.34	0.486	0.487	1.08 (1.01–1.16)	0.02196	0.90 (0.84–0.96)	0.002108	0.96 (0.95–0.97)	1.52e-07
chr2:164019017:G:T	2	164019017	FIGN	G	T	intronic	0.930358	924956	9	----+--+-	9.82033e-11	6.40175	0.0936189	21.9583	0.889	0.887	0.933	0.952	0.928	0.93	1.00 (0.91–1.10)	0.97	0.82 (0.72–0.94)	0.00434	0.90 (0.88–0.93)	7.11e-11
chr2:221884681:G:T	2	221884681	EPHA4	G	T	intergenic	0.76148	925582	9	---------	3.74133e-12	2.24496	0.523146	25.3426	0.776	0.795	0.753	0.764	0.734	0.745	0.90 (0.84–0.97)	0.00767	0.98 (0.91–1.05)	0.528	0.94 (0.92–0.95)	8.15e-13
chr3:3431556:C:A	3	3431556	CRBN	C	A	intronic	0.727178	925181	9	+---+----	9.29925e-17	19.3646	0.000229819	36.2487	0.542	0.526	0.682	0.709	0.755	0.766	1.07 (1.00–1.14)	0.04416	0.90 (0.83–0.96)	0.002213	0.93 (0.91–0.94)	2.65e-16
chr3:130840386:C:T	3	130840386	COL6A6, ATP2C1, PIK3R4	C	T	intergenic	0.695634	925577	9	++++-++++	2.60978e-20	6.63237	0.0845857	44.6101	0.751	0.761	0.751	0.755	0.681	0.669	1.01 (0.94–1.09)	0.6966	1.11 (1.03–1.20)	0.00435	1.08 (1.06–1.10)	5.46e-19
chr4:38931301:C:A	4	38931301	FAM114A1	C	A	intronic	0.398557	811788	8	+++?+++++	2.50744e-14	4.69129	0.195849	30.7387	0.112	0.087	0.321	0.298	0.522	0.499	1.17 (1.05–1.30)	0.003294	1.02 (0.95–1.10)	0.5005	1.07 (1.05–1.09)	6.38e-14
chr5:27944564:A:G	5	27944564	PURPL	G	A	intergenic	0.56	923355	8	----+--?-	1.58134e-11	12.0148	0.00733253	24.087	0.6	0.585	0.616	0.66	0.542	0.555145	1.01 (0.95–1.08)	0.7451	0.86 (0.81–0.92)	1.14e-05	0.95 (0.94–0.97)	2.67e-09
chr5:154114679:T:C*	5	154114679	MFAP3, GALNT10	T	C	intronic	0.590538	890792	8	+-+++?+-+	1.63677e-08	5.18184	0.158956	16.861	0.46	0.456	0.657	0.693	0.622	0.609	1.03 (0.97–1.09)	0.3877	0.95 (0.87–1.04)	0.2679	1.05 (1.03–1.07)	2.22e-09
chr6:37522755:A:G	6	37522755	LINC02520, MDGA1	A	G	intronic	0.83509	925566	9	+++++-+++	6.35522e-16	2.03588	0.564994	34.2783	0.965	0.96	0.85	0.86	0.813	0.801	1.17 (1.00–1.36)	0.05643	1.05 (0.96–1.14)	0.3064	1.09 (1.06–1.11)	4.73e-16
chr6:38470995:T:C	6	38470995	BTBD9	T	C	intronic	0.737085	925565	9	++++-++++	4.64354e-219	14.3268	0.00249239	504.572	0.883	0.884	0.775	0.724	0.75	0.700705	1.09 (0.99–1.20)	0.08784	1.36 (1.26–1.47)	5.16e-15	1.30 (1.28–1.32)	7.9e-191
chr7:1352865:A:C	7	1352865	UNCX, MICALL2	A	C	intergenic	0.941569	925479	9	----+--+-	3.75908e-34	4.26848	0.233894	76.9805	0.9874	0.985854	0.951484	0.962534	0.913321	0.924744	0.93 (0.70–1.22)	0.5872	0.85 (0.73–0.99)	0.04109	0.84 (0.82–0.86)	1.35e-33
chr7:88718222:A:C	7	88718222	ZNF804B	A	C	intronic	0.82728	925564	9	---------	1.74119e-33	10.0017	0.0185514	75.4286	0.597365	0.60801	0.789954	0.804194	0.862316	0.870584	0.90 (0.84–0.95)	0.0005517	0.85 (0.79–0.92)	7.62e-05	0.88 (0.86–0.90)	9.84e-28
chr7:103482198:A:G	7	103482198	RELN	G	A	intronic	0.36	925567	9	+++++++++	2.27625e-10	5.31964	0.149833	21.0852	0.671	0.658	0.378	0.33	0.306	0.295046	1.04 (0.98–1.12)	0.1912	1.11 (1.04–1.19)	0.001674	1.05 (1.04–1.07)	6.17e-10
chr8:14113572:T:C	8	14113572	SGCZ	T	C	intronic	0.603686	925575	9	-+++-++++	8.47056e-09	8.69112	0.0336924	17.315	0.904926	0.91338	0.689498	0.68449	0.521747	0.516813	0.89 (0.80–0.99)	0.03852	1.06 (0.99–1.14)	0.09655	1.05 (1.03–1.06)	6.36e-09
chr9:8824417:C:G	9	8824417	PTPRD	C	G	intronic	0.457289	925545	9	++++-++++	9.20643e-54	16.0439	0.00111073	122.577	0.262887	0.267343	0.547945	0.536797	0.50506	0.477498	1.02 (0.95–1.09)	0.5619	1.14 (1.07–1.22)	8.57e-05	1.12 (1.11–1.14)	4.11e-49
chr9:9214833:G:T	9	9214833	PTPRD	G	T	intronic	0.657551	925568	9	++++-++++	3.55111e-20	4.36369	0.224776	44.2958	0.848	0.85	0.671	0.64	0.623	0.605473	1.04 (0.95–1.13)	0.3842	1.15 (1.07–1.23)	8.46e-05	1.07 (1.06–1.09)	4.5e-18
chr9:29364849:C:T	9	29364849	LINGO2	C	T	intergenic	0.641257	925583	9	+++++++++	4.71798e-09	3.61806	0.30577	17.9268	0.662	0.631	0.682	0.665	0.65	0.63795	1.09 (1.03–1.17)	0.005529	1.08 (1.01–1.16)	0.01995	1.05 (1.03–1.06)	1.4e-08
chr9:117077250:G:A	9	117077250	ASTN2	G	A	intronic	0.86011	925579	9	++++-++++	1.94954e-10	5.24964	0.154404	21.2463	0.708	0.722	0.91	0.908	0.888	0.881427	1.02 (0.95–1.09)	0.6452	1.19 (1.06–1.34)	0.003428	1.09 (1.06–1.11)	5.98e-11
chr9:126755162:C:A	9	126755162	LMX1B, ZBTB43	C	A	intergenic	0.867536	925586	9	+----+-+-	6.31572e-26	4.51875	0.210624	57.7753	0.967	0.967	0.838	0.834	0.833	0.843954	0.99 (0.83–1.19)	0.9455	0.96 (0.88–1.05)	0.3444	0.89 (0.87–0.91)	4.95e-28
chr9:137367972:C:T	9	137367972	EXD3	C	T	synonymous (p.Ala160Ala)	0.881432	925587	9	----++-+-	1.44822e-08	5.02566	0.169928	16.7536	0.85567	0.853185	0.936644	0.936536	0.870466	0.882272	0.98 (0.89–1.07)	0.6183	1.03 (0.90–1.17)	0.6697	0.93 (0.91–0.95)	3.02e-10
chr10:14241015:T:G	10	14241015	FRMD4A	T	G	intronic	0.778962	925562	9	++++-++++	1.28872e-10	5.96833	0.113161	21.6762	0.944	0.947	0.785	0.741	0.748	0.732664	1.04 (0.91–1.19)	0.5971	1.15 (1.07–1.24)	0.0003446	1.06 (1.04–1.08)	3.81e-10
chr10:129444618:G:C	10	129444618	MGMT	C	G	intergenic	0.04	925547	9	+---++---	2.12882e-12	6.6	0.085	25.93	0.014	0.01	0.034	0.031	0.052	0.0574772	1.25 (0.89–1.74)	0.1933	0.98 (0.80–1.21)	0.875	0.86 (0.82–0.89)	9.55e-15
chr10:129886592:C:T	10	129886592	EBF3	C	T	intronic	0.629568	923351	8	+++++++?+	1.50298e-22	1.05676	0.787521	50.1027	0.61	0.604	0.647	0.636	0.658	0.636091	1.06 (1.00–1.13)	0.06657	1.06 (0.99–1.13)	0.07294	1.09 (1.07–1.11)	4.78e-24
chr11:8313294:C:A	11	8313294	LMO1	C	A	intergenic	0.528229	925584	9	---------	1.11469e-35	0.967764	0.809051	80.5413	0.755734	0.77372	0.5371	0.579229	0.436024	0.464794	0.93 (0.86–1.00)	0.05221	0.90 (0.84–0.96)	0.001383	0.91 (0.89–0.92)	3.77e-33
chr11:27631591:G:A	11	27631591	BDNF, BDNF-AS	G	A	intronic	0.369042	925583	9	-+++--+-+	3.12209e-09	16.7815	0.000783759	18.358	0.649485	0.658101	0.461758	0.499572	0.278012	0.277435	0.97 (0.91–1.04)	0.3973	0.99 (0.93–1.06)	0.7331	1.05 (1.04–1.07)	2.29e-09
chr13:72243820:G:A	13	72243820	DACH1	G	A	intergenic	0.763759	925575	9	-----+---	3.30257e-21	3.52873	0.317056	46.7186	0.571	0.592	0.765	0.769	0.78	0.795336	0.94 (0.88–1.00)	0.04745	0.94 (0.88–1.02)	0.1229	0.91 (0.90–0.93)	2.71e-21
chr13:74144802:C:G	13	74144802	KLF12	G	C	intergenic	0.21	925580	9	+---+----	1.26656e-19	15.1173	0.00171911	42.9977	0.481	0.477	0.151	0.162	0.145	0.163623	1.03 (0.96–1.09)	0.4459	0.88 (0.80–0.96)	0.005877	0.90 (0.88–0.92)	2.04e-20
chr15:35889353:T:G	15	35889353	DPH6-DT	T	G	intergenic	0.952763	890815	8	----?----	2.2843e-25	4.53176	0.209475	56.7046	0.99	0.9915	0.967	0.976	0.931	0.94305	0.68 (0.49–0.95)	0.02568	0.80 (0.67–0.96)	0.01736	0.85 (0.82–0.87)	1.24e-25
chr15:46973919:T:C	15	46973919	SEMA6D	T	C	intergenic	0.939159	925530	9	+-+++++++	9.24321e-22	1.84653	0.604863	48.0163	0.965517	0.965049	0.969714	0.964748	0.938683	0.927062	1.09 (0.93–1.29)	0.2822	1.06 (0.90–1.26)	0.4913	1.18 (1.14–1.21)	1.61e-23
chr15:67762675:T:A	15	67762675	SKOR1 ,MAP2K5	T	A	intronic	0.362092	890770	8	-----?---	5.79891e-75	15.6019	0.00136827	171.954	0.396334	0.406579	0.511416	0.580022	0.298795	0.332636	0.98 (0.92–1.04)	0.4647	0.85 (0.78–0.93)	0.0003301	0.86 (0.85–0.88)	4.49e-67
chr15:68241002:A:C*	15	68241002	CLN6	A	C	intronic	0.805826	890705	8	-+++-?+-+	4.77918e-10	10.5586	0.0143684	20.5495	0.94	0.951	0.66	0.629	0.792	0.778855	0.87 (0.75–1.00)	0.04607	1.11 (1.01–1.23)	0.0391	1.07 (1.04–1.09)	2.74e-10
chr16:52598818:G:C	16	52598818	TOX3	G	C	intronic	0.524961	925584	9	---------	2.85983e-89	1.90051	0.59331	204.833	0.841924	0.867026	0.547945	0.59726	0.388179	0.433106	0.85 (0.78–0.93)	0.000396	0.85 (0.80–0.91)	1.47e-06	0.86 (0.85–0.88)	3.35e-74
chr16:73624465:AG:A	16	73624465	ZFHX3	AG	A	intronic	0.40912	890791	8	+----?---	2.62242e-11	1.99562	0.573316	23.5631	0.718	0.734	0.312	0.289	0.309	0.322145	0.97 (0.90–1.04)	0.3613	0.89 (0.81–0.99)	0.02487	0.94 (0.93–0.96)	2.08e-12
chr17:48638397:T:C	17	48638397	HOXB cluster	T	C	intronic	0.614172	925537	9	----+----	1.66441e-17	12.9457	0.00475552	38.0106	0.450745	0.43106	0.564571	0.578987	0.635422	0.647868	1.03 (0.97–1.09)	0.3914	0.92 (0.87–0.99)	0.0166	0.93 (0.92–0.95)	3.97e-17
chr17:52205474:C:T	17	52205474	CA10	C	T	intergenic	0.712625	925583	9	---------	6.52683e-10	3.60409	0.307511	19.9896	0.840206	0.853805	0.74	0.765999	0.666988	0.684881	0.93 (0.85–1.01)	0.07622	0.95 (0.89–1.02)	0.1922	0.95 (0.94–0.97)	1.9e-09
chr17:81996668:T:A	17	81996668	ASPSCR1	T	A	missense (p.Leu252Gln)	0.488557	925525	9	+---+----	1.03782e-10	10.7009	0.013458	21.901	0.676	0.66	0.529	0.555	0.398	0.418813	1.06 (0.99–1.13)	0.08956	0.94 (0.88–1.00)	0.05739	0.95 (0.93–0.96)	5.66e-12
chr18:44289837:C:T	18	44289837	LINC01478	C	T	intronic	0.772735	925579	9	-----+---	3.96668e-14	3.84389	0.278822	30.0312	0.87328	0.875638	0.684361	0.659166	0.749247	0.758982	0.97 (0.88–1.07)	0.5449	0.96 (0.90–1.03)	0.2345	0.93 (0.92–0.95)	7.9e-15
chr20:64162647:G:C	20	64162647	MYT1	G	C	intronic	0.750786	890793	8	+----?---	3.43856e-45	10.5459	0.0144525	102.905	0.803551	0.824285	0.636986	0.632267	0.718614	0.740127	0.95 (0.87–1.03)	0.1893	0.86 (0.79–0.94)	0.0008642	0.89 (0.87–0.90)	1.76e-42
chr21:42698213:T:C	21	42698213	PDE9A	T	C	intronic	0.346155	890802	8	+---+?---	1.56384e-08	28.9823	2.25871e-06	16.9088	0.108247	0.077503	0.389269	0.427996	0.363795	0.37379	1.28 (1.15–1.43)	6.028e-06	0.97 (0.89–1.07)	0.5495	0.97 (0.95–0.98)	2.58e-05
