## Supplementary Table 13 for "Ancestry-specific and multi-ancestry genome-wide association studies of restless legs syndrome"

### Sheet: Supplementary Table 13
Supplementary Table 13. Random effects multi-ancestry meta-analysis results of lead variants associated with restless legs syndrome. Random-effects meta-analysis was performed in PLINK v2. N:number of samples; I2: heterogeneity index (0-100)
Chromosome	Base pair position (hg38)	Variant	Nearest gene	Effect allele	Other allele	Annotation	N	p-value, fixed-effects meta analysis	p-value, random-effects meta analysis	Beta estimate, fixed effects meta-analysis	Beta estimate, random effects meta-analysis	p-value for Cochrane's Q statistic	I2	Effect allele frequency in All of Us AFR cases	Effect allele frequency in All of Us AFR controls	Effect allele frequency in All of Us AMR cases	Effect allele frequency in All of Us AMR controls	Effect allele frequency in All of Us EUR cases	Effect allele frequency in All of Us EUR controls	Odds ratio_AFR (95% CI)	p value AFR, fixed-effects	Odds ratio_AMR (95% CI)	p value AMR, fixed-effects	Odds ratio_EUR (95% CI)	p value EUR, fixed-effects
1	57104661	chr1:57104661:C:T	DAB1	T	C	intronic	7	1.804e-14	1.804e-14	0.0832	0.0832	0.7025	0	0.182703	0.174716	0.305936	0.330507	0.139518	0.129588	1.02 (0.94–1.10)	0.7131	1.10 (1.00–1.21)	0.05243	1.09 (1.06–1.11)	1.61e-13
1	58582436	chr1:58582436:A:G	OMA1	A	G	intergenic	3	3.019e-11	3.019e-11	-0.0758	-0.0758	0.3966	0	0.346774	0.34726	0.74685	0.76093	0.704468	0.705844	0.96 (0.88–1.05)	0.342	0.87 (0.78–0.97)	0.0136	NA	NA
1	105895147	chr1:105895147:CT:C*	LINC01677	C	CT	intergenic	6	4.198e-09	4.198e-09	-0.054	-0.054	0.7669	0	0.33	0.348	0.263	0.255	0.304	0.317145	0.96 (0.90–1.03)	0.2995	NA	NA	NA	NA
1	106653562	chr1:106653562:A:G	PRMT6, NTNG1	G	A	intergenic	8	8.811e-56	8.811e-56	0.1196	0.1196	0.7767	0	0.133601	0.112696	0.466324	0.449881	0.432522	0.401566	1.14 (1.03–1.25)	0.00868	1.13 (1.06–1.20)	0.000269	1.13 (1.11–1.14)	2.22e-51
2	212548	chr2:212548:C:T	ALKAL2, ACP1, SH3YL1	T	C	intergenic	8	7.625e-09	7.625e-09	-0.0463	-0.0463	0.4372	0	0.218213	0.217392	0.26484	0.250435	0.329337	0.335467	1.03 (0.96–1.11)	0.4477	1.02 (0.95–1.10)	0.5632	0.95 (0.94–0.97)	9.49e-10
2	4654893	chr2:4654893:G:A	LINC01249	A	G	intronic	8	4.108e-12	4.532e-08	-0.0647	-0.0635	0.2649	20.75	0.485	0.492	0.193	0.192	0.21	0.216573	1.00 (0.94–1.06)	0.9823	0.92 (0.85–1.00)	0.05368	0.94 (0.92–0.96)	2.41e-11
2	3982184	chr2:3982184:C:G	DCDC2C	C	G	intergenic	7	3.379e-33	3.483e-26	0.0945	0.0938	0.343	11.33	0.43406	0.425567	0.723174	0.751976	0.618554	0.60227	1.01 (0.95–1.08)	0.7241	1.15 (1.04–1.27)	0.007395	1.10 (1.08–1.12)	5.35e-32
2	13057410	chr2:13057410:G:A	TRIB2, LINC00276	A	G	intronic	7	2.551e-08	2.551e-08	-0.2212	-0.2212	0.82	0	0.00229095	0.00227306	0.010274	0.0125789	0.00988071	0.0120006	NA	NA	0.66 (0.47–0.92)	0.01488	0.81 (0.75–0.88)	2.64e-07
2	66554321	chr2:66554321:T:G	MEIS1	G	T	intronic	8	4.431e-92	1.743e-65	0.17	0.1676	0.3212	13.9	0.161512	0.131114	0.238014	0.205291	0.280877	0.250575	1.15 (1.05–1.25)	0.001547	1.17 (1.09–1.26)	3.33e-05	1.18 (1.16–1.20)	1.32e-85
2	67842735	chr2:67842735:C:T	LINC01812, C1D	T	C	intergenic	8	2.318e-57	2.318e-57	-0.1217	-0.1217	0.7398	0	0.788	0.801	0.532	0.551	0.528	0.435983	0.91 (0.84–0.98)	0.0191	0.90 (0.84–0.96)	0.001406	0.88 (0.87–0.90)	1.65e-54
2	75779481	chr2:75779481:A:G	GCFC2	G	A	intergenic	8	1.752e-10	1.752e-10	-0.053	-0.053	0.9255	0	0.69	0.706	0.341	0.358	0.266	0.272573	0.94 (0.88–1.01)	0.09375	0.95 (0.89–1.01)	0.1177	0.95 (0.93–0.97)	2.12e-09
2	124173707	chr2:124173707:A:G	CNTNAP5	A	G	intronic	8	7.257e-21	7.257e-21	-0.0901	-0.0901	0.578	0	0.236	0.25	0.174	0.189	0.183	0.2071	0.94 (0.87–1.01)	0.07536	0.89 (0.82–0.97)	0.007369	0.91 (0.90–0.93)	5.95e-19
2	158580190	chr2:158580190:A:G	CCDC148	G	A	intronic	7	2.975e-19	2.975e-19	0.0681	0.0681	0.5376	0	0.422108	0.414295	0.640982	0.643746	0.530907	0.513065	1.02 (0.96–1.08)	0.5227	1.12 (1.03–1.22)	0.01185	1.07 (1.05–1.09)	6.69e-18
2	164028185	chr2:164028185:C:T	FIGN	T	C	intronic	8	1.673e-11	1.673e-11	0.1032	0.1032	0.5608	0	0.0395189	0.0412164	0.0542237	0.0417736	0.0692169	0.0671554	1.04 (0.89–1.21)	0.65	1.13 (0.98–1.30)	0.0869	1.11 (1.08–1.14)	5.07e-11
2	221884681	chr2:221884681:G:T	EPHA4	T	G	intergenic	8	2.282e-13	2.282e-13	0.0629	0.0629	0.9024	0	0.22394	0.205012	0.246575	0.236433	0.265936	0.255195	1.11 (1.03–1.19)	0.00767	1.02 (0.95–1.10)	0.528	1.07 (1.05–1.08)	8.15e-13
3	3407994	chr3:3407994:CA:C	CRBN	C	CA	intronic	6	5.208e-14	5.208e-14	0.0675	0.0675	0.4284	0	0.462199	0.462257	0.33105	0.306601	0.271446	0.259772	0.97 (0.91–1.03)	0.2755	1.09 (1.02–1.17)	0.01379	1.07 (1.05–1.09)	2.96e-13
3	130806545	chr3:130806545:C:A	COL6A6, ATP2C1, PIK3R4	C	A	intergenic	8	1.202e-11	1.202e-11	0.0504	0.0504	0.6121	0	0.163803	0.166007	0.511416	0.532973	0.511145	0.494325	1.02 (0.94–1.11)	0.6091	1.02 (0.96–1.09)	0.4805	1.05 (1.04–1.07)	7.92e-12
4	38942970	chr4:38942970:A:G	FAM114A1	A	G	intronic	8	1.297e-08	1.297e-08	0.0436	0.0436	0.4725	0	0.199885	0.180851	0.356164	0.357849	0.419518	0.409387	1.06 (0.98–1.15)	0.1724	1.04 (0.97–1.11)	0.2735	1.04 (1.03–1.06)	9.3e-08
5	20189086	chr5:20189086:C:T*	CDH18	T	C	intronic	8	4.86e-08	4.86e-08	0.0908	0.0908	0.6584	0	0.00801833	0.0103776	0.0559361	0.048633	0.0539157	0.0496297	0.87 (0.64–1.18)	0.3821	1.18 (1.03–1.36)	0.01884	1.09 (1.06–1.13)	3.02e-07
5	27855458	chr5:27855458:A:G	PURPL	G	A	intergenic	8	6.229e-10	6.229e-10	-0.0471	-0.0471	0.4937	0	0.598511	0.591914	0.648973	0.68879	0.565422	0.577006	0.98 (0.92–1.05)	0.5817	0.89 (0.83–0.95)	0.0007641	0.96 (0.94–0.97)	1.05e-08
5	154100053	chr5:154100053:A:G*	MFAP3, GALNT10	G	A	intronic	7	1.285e-08	1.285e-08	-0.0436	-0.0436	0.5553	0	0.427835	0.430083	0.327055	0.29247	0.373373	0.385153	0.97 (0.92–1.03)	0.393	1.02 (0.94–1.12)	0.6043	0.95 (0.94–0.97)	4.1e-09
5	144713534	chr5:144713534:C:T	RN7SKP246, NAMPTP2	T	C	intergenic	7	1.656e-08	1.656e-08	0.0517	0.0517	0.678	0	0.0962199	0.0853162	0.279429	0.279477	0.311031	0.306952	1.13 (1.01–1.25)	0.0299	1.04 (0.97–1.12)	0.2377	1.05 (1.03–1.07)	8.29e-08
6	37522755	chr6:37522755:A:G	LINC02520, MDGA1	G	A	intronic	8	2.576e-16	2.576e-16	-0.0803	-0.0803	0.5157	0	0.0349771	0.03999	0.150114	0.139765	0.186589	0.198779	0.86 (0.73–1.00)	0.05643	0.95 (0.87–1.04)	0.3064	0.92 (0.90–0.94)	4.73e-16
6	38427182	chr6:38427182:TA:T	BTBD9	T	TA	intronic	5	2.276e-125	2.276e-125	-0.2497	-0.2497	0.4979	0	0.882629	0.884444	0.797564	0.747704	0.804149	0.765206	0.91 (0.81–1.03)	0.1302	NA	NA	NA	NA
7	1340590	chr7:1340590:T:C	UNCX, MICALL2	T	C	intergenic	8	4.379e-23	4.379e-23	0.0787	0.0787	0.5065	0	0.47079	0.452791	0.606735	0.611642	0.66488	0.647718	1.03 (0.97–1.10)	0.3766	1.04 (0.98–1.12)	0.198	1.08 (1.07–1.10)	1.73e-22
7	88680860	chr7:88680860:AG:A	ZNF804B	A	AG	intronic	8	1.655e-17	1.655e-17	0.1204	0.1204	0.6709	0	0.0114811	0.0137269	0.0610731	0.0531454	0.0923494	0.0847785	1.04 (0.79–1.39)	0.7621	1.15 (1.00–1.32)	0.04225	1.13 (1.10–1.16)	7.7e-17
8	14110109	chr8:14110109:G:A	SGCZ	A	G	intronic	8	1.112e-08	1.112e-08	-0.0436	-0.0436	0.4923	0	0.174112	0.166573	0.298516	0.299239	0.471141	0.475469	1.04 (0.96–1.13)	0.3596	0.94 (0.88–1.01)	0.1068	0.96 (0.94–0.97)	1.7e-08
8	34274018	chr8:34274018:CA:C*	DUSO26, RNF122	CA	C	intronic	8	3.026e-08	3.026e-08	0.0454	0.0454	0.4769	0	0.68614	0.711849	0.33524	0.350213	0.296658	0.307139	1.04 (0.97–1.11)	0.3116	NA	NA	NA	NA
9	8854862	chr9:8854862:C:T	PTPRD	T	C	intronic	8	9.849e-34	9.849e-34	0.1197	0.1197	0.4639	0	0.0475372	0.0498908	0.195205	0.190226	0.185444	0.164899	0.90 (0.78–1.04)	0.155	1.09 (1.00–1.18)	0.03994	1.13 (1.11–1.15)	2.5e-33
9	9242590	chr9:9242590:T:G	PTPRD	G	T	intronic	8	8.706e-20	8.706e-20	-0.0701	-0.0701	0.6482	0	0.20504	0.210454	0.353311	0.379022	0.405772	0.422368	0.97 (0.89–1.04)	0.3693	0.88 (0.82–0.94)	0.0002403	0.93 (0.92–0.95)	1.59e-17
9	29364849	chr9:29364849:C:T	LINGO2	T	C	intergenic	8	1.859e-10	1.859e-10	-0.0495	-0.0495	0.4834	0	0.338	0.369	0.318	0.335	0.35	0.36205	0.91 (0.86–0.97)	0.005529	0.92 (0.86–0.99)	0.01995	0.96 (0.94–0.97)	1.4e-08
9	126745599	chr9:126745599:T:C	LMX1B, ZBTB43	C	T	intergenic	8	1.044e-20	4.67e-19	0.089	0.0888	0.4015	3.69	0.123711	0.112851	0.182857	0.183513	0.208303	0.195453	1.07 (0.97–1.18)	0.177	1.01 (0.93–1.10)	0.772	1.10 (1.08–1.12)	4.52e-21
9	137383754	chr9:137383754:C:A	EXD3	A	C	intronic	8	2.536e-10	2.536e-10	0.0758	0.0758	0.8471	0	0.02	0.02	0.059	0.055	0.126	0.116141	0.96 (0.77–1.20)	0.7347	1.00 (0.87–1.15)	0.9769	1.08 (1.06–1.11)	1.38e-10
10	14248641	chr10:14248641:T:C	FRMD4A	C	T	intronic	8	7.535e-09	7.715e-09	0.0492	0.0492	0.4285	0.06	0.506873	0.499159	0.672945	0.63579	0.737711	0.722999	1.03 (0.96–1.09)	0.4136	1.11 (1.03–1.19)	0.003257	1.05 (1.03–1.07)	2e-07
10	129456892	chr10:129456892:A:T	MGMT	T	A	intergenic	8	6.107e-09	2.275e-08	0.0875	0.088	0.4023	3.59	0.0572738	0.0582192	0.0456621	0.0392816	0.0711446	0.0633812	1.02 (0.89–1.17)	0.7834	1.09 (0.93–1.27)	0.2864	1.09 (1.06–1.13)	7.51e-09
10	129886592	chr10:129886592:C:T	EBF3	T	C	intronic	7	2.454e-24	1.17e-15	-0.0809	-0.0787	0.2625	21.88	0.39	0.396	0.353	0.364	0.342	0.363909	0.94 (0.89–1.00)	0.06657	0.94 (0.88–1.01)	0.07294	0.92 (0.90–0.93)	4.78e-24
11	8313948	chr11:8313948:A:G	LMO1, STK33	A	G	intergenic	8	8.42e-36	8.42e-36	-0.0986	-0.0986	0.4452	0	0.455	0.461	0.495	0.547	0.428	0.456482	0.99 (0.93–1.06)	0.7697	0.88 (0.83–0.95)	0.0003183	0.91 (0.89–0.92)	1.31e-33
11	8501279	chr11:8501279:G:C	STK33	C	G	intronic	8	1.632e-08	1.632e-08	-0.0549	-0.0549	0.551	0	0.276632	0.279326	0.185502	0.186311	0.185904	0.197782	1.01 (0.94–1.08)	0.8094	0.96 (0.89–1.04)	0.3293	0.94 (0.93–0.96)	2.04e-08
11	105601403	chr11:105601403:G:A	CARD18	A	G	intergenic	8	2.818e-09	2.818e-09	0.0448	0.0448	0.9556	0	0.297824	0.289422	0.36758	0.345408	0.502952	0.490914	0.94 (0.88–1.01)	0.084	1.06 (0.99–1.13)	0.1102	1.05 (1.03–1.06)	1.38e-08
13	72254042	chr13:72254042:G:A	DACH1	A	G	intergenic	8	9.338e-22	9.338e-22	0.0873	0.0873	0.4654	0	0.503436	0.477491	0.188927	0.172359	0.215422	0.202178	1.07 (1.00–1.13)	0.04019	1.09 (1.00–1.18)	0.04162	1.09 (1.07–1.11)	6.4e-20
13	74144802	chr13:74144802:C:G	KLF12	C	G	intergenic	8	6.489e-21	6.489e-21	0.1014	0.1014	0.511	0	0.519	0.523	0.849	0.838	0.855	0.836377	0.98 (0.92–1.04)	0.4459	1.14 (1.04–1.24)	0.005877	1.11 (1.09–1.14)	2.04e-20
15	35882566	chr15:35882566:G:A	DPH6-DT	A	G	intergenic	7	2.529e-18	2.529e-18	0.186	0.186	0.617	0	0.0435281	0.032178	0.204338	0.229856	0.0348319	0.0289617	1.27 (1.06–1.53)	0.009667	1.19 (1.06–1.34)	0.003809	1.20 (1.15–1.26)	4.03e-15
15	47011084	chr15:47011084:G:A	SEMA6D	A	G	intergenic	7	1.411e-21	1.411e-21	-0.1826	-0.1826	0.5625	0	0.0091638	0.00849084	0.0228311	0.0235882	0.041034	0.0497728	0.87 (0.57–1.31)	0.5002	0.91 (0.74–1.11)	0.3462	0.83 (0.80–0.86)	1.56e-21
15	67750719	chr15:67750719:C:G	SKOR1 ,MAP2K5	G	C	intronic	7	1.348e-51	1.88e-46	-0.1412	-0.1411	0.3859	5.41	0.306415	0.323153	0.416096	0.495694	0.203795	0.231096	0.98 (0.92–1.05)	0.514	0.84 (0.77–0.92)	0.0001861	0.87 (0.85–0.88)	2.21e-48
15	68089106	chr15:68089106:T:C*	CLN6	C	T	intronic	8	8.778e-10	8.778e-10	0.0583	0.0583	0.8104	0	0.0372279	0.0359189	0.135274	0.10789	0.218125	0.20772	1.24 (1.06–1.45)	0.005857	1.12 (1.02–1.24)	0.02354	1.06 (1.04–1.08)	7.25e-09
15	79598153	chr15:79598153:C:A	RPL7L1P15, TFDP1P3	A	C	intergenic	8	1.777e-08	1.777e-08	-0.0664	-0.0664	0.8341	0	0.034937	0.0408413	0.191781	0.219479	0.12247	0.129382	0.98 (0.84–1.16)	0.85	0.89 (0.82–0.98)	0.01219	0.94 (0.92–0.96)	3.85e-07
16	52604270	chr16:52604270:C:CA	TOX3	CA	C	intronic	6	2.063e-63	3.265e-45	-0.145	-0.1453	0.2981	17.82	0.38639	0.403213	0.487903	0.541744	0.40552	0.443895	0.97 (0.91–1.04)	0.3426	NA	NA	NA	NA
16	64938146	chr16:64938146:G:GA*	CDH11	GA	G	intergenic	8	2.337e-08	2.337e-08	0.0476	0.0476	0.4516	0	0.0695402	0.0656633	0.185567	0.165596	0.27581	0.267919	1.04 (0.92–1.17)	0.5465	0.98 (0.90–1.06)	0.6558	1.05 (1.03–1.07)	8.46e-09
16	73624465	chr16:73624465:AG:A	ZFHX3	A	AG	intronic	7	6.878e-14	8.168e-14	0.0621	0.0621	0.4214	0.26	0.282	0.266	0.688	0.711	0.691	0.677855	1.03 (0.96–1.11)	0.3613	1.12 (1.01–1.23)	0.02487	1.06 (1.04–1.08)	2.08e-12
17	48676717	chr17:48676717:G:C	HOXB cluster	C	G	intronic	8	6.89e-17	2.713e-13	-0.0647	-0.0634	0.3551	9.68	0.198167	0.202843	0.531963	0.549212	0.613976	0.626839	1.06 (0.98–1.14)	0.1416	0.92 (0.86–0.98)	0.01105	0.94 (0.92–0.95)	1.03e-15
17	52181315	chr17:52181315:C:T	CA10	T	C	intergenic	8	8.422e-11	8.422e-11	0.0524	0.0524	0.8976	0	0.095	0.088	0.258	0.239	0.339	0.322568	1.01 (0.91–1.13)	0.8105	1.04 (0.96–1.12)	0.324	1.05 (1.04–1.07)	2.26e-10
17	58311322	chr17:58311322:C:T*	TSPOAP1, RNF43	T	C	intronic	8	1.887e-08	1.887e-08	-0.0494	-0.0494	0.9047	0	0.234822	0.241062	0.223174	0.225484	0.238402	0.2514	1.04 (0.97–1.12)	0.2932	0.93 (0.86–1.00)	0.05153	0.95 (0.94–0.97)	1.32e-07
17	82001783	chr17:82001783:C:T	ASPSCR1	C	T	intronic	8	8.051e-11	8.051e-11	-0.0541	-0.0541	0.5556	0	0.985	0.981	0.928	0.93	0.89	0.880141	0.99 (0.93–1.06)	0.8082	0.95 (0.89–1.02)	0.1665	0.95 (0.93–0.96)	3.48e-10
18	37370613	chr18:37370613:T:C*	CELF4	T	C	intronic	8	5.863e-09	5.863e-09	-0.0732	-0.0732	0.9968	0	0.015	0.019	0.072	0.07	0.11	0.119859	0.94 (0.74–1.18)	0.576	0.93 (0.82–1.05)	0.2557	0.93 (0.91–0.95)	1.4e-08
18	44316288	chr18:44316288:C:CCA	LINC01478	CCA	C	intronic	6	5.534e-13	3.963e-12	0.0655	0.0652	0.3976	2.96	0.146552	0.136154	0.32721	0.346913	0.261988	0.252119	1.03 (0.94–1.12)	0.5236	1.04 (0.97–1.11)	0.281	1.07 (1.05–1.09)	1.65e-12
18	47261903	chr18:47261903:G:A*	SKOR2	A	G	intergenic	8	1.319e-08	1.319e-08	-0.0434	-0.0434	0.5115	0	0.262	0.251	0.377	0.394	0.431	0.439764	0.98 (0.92–1.06)	0.6521	0.93 (0.87–0.99)	0.02696	0.96 (0.94–0.97)	3.15e-08
20	64155575	chr20:64155575:G:T	MYT1	G	T	intronic	8	6.712e-27	6.712e-27	0.0813	0.0813	0.7255	0	0.356816	0.3323	0.477169	0.478767	0.433072	0.412443	1.03 (0.97–1.10)	0.3354	1.09 (1.02–1.16)	0.008763	1.08 (1.07–1.10)	1.43e-24
