## Supplementary Table 14 for "Ancestry-specific and multi-ancestry genome-wide association studies of restless legs syndrome"

### Sheet: Supplementary Table 14
Supplementary Table 14. Gene-based association test results. Genes reaching Bonferroni-corrected significance are listed (European analysis: p < 2.63 × 10-6, α = 0.05 / 18,987; Latin American analysis: p < 2.60 × 10-6, α = 0.05 / 19,232; Multi-ancestry random-effect meta-analysis: p < 4.80 × 10-6, α = 0.05 / 10,412).
Gene	Number of variants	Z-score	p-value	Ancestry
BTBD9	1269	9.9728	1e-23	European
PTPRD	10810	9.1846	2.06e-20	European
CCDC148	1414	8.665	2.26e-18	European
DAB1	4838	8.5358	6.96e-18	European
DACH1	12	8.1259	2.2204e-16	Multi-ancestry
GLO1	91	8.0023	6.11e-16	European
EBF3	248	7.8482	2.11e-15	European
MYT1	284	7.7972	3.16e-15	European
HOXB7	98	7.6404	1.08e-14	European
MAP2K5	653	7.5407	2.34e-14	European
IQCH	468	7.4063	6.49e-14	European
GRIA4	9	7.202	2.9676e-13	Multi-ancestry
PKP4	761	6.9986	1.29e-12	European
TOX3	4	6.9234	2.2043e-12	Multi-ancestry
HOXB8	24	6.8037	5.1e-12	European
ACP1	36	6.786	5.77e-12	European
HOXB9	34	6.7532	7.23e-12	European
PTPRD	12959	6.6854	1.1516e-11	Multi-ancestry
SH3YL1	112	6.6083	1.94e-11	European
BTBD9	1554	6.61	1.97e-11	Latin American
FAM150B	28	6.4895	4.31e-11	European
RABGAP1L	13	6.334	1.1946e-10	Multi-ancestry
OMA1	579	6.3	1.49e-10	European
SMAD3	5	6.2412	2.1711e-10	Multi-ancestry
HOXB6	36	6.2337	2.28e-10	European
C15orf61	25	6.1983	2.85e-10	European
HOXB3	143	6.1508	3.85e-10	European
MEIS1	316	6.1094	5e-10	European
SKOR1	49	6.1094	5e-10	European
TOX3	249	6.1094	5e-10	European
ACVR1	2	6.1094	5e-10	Multi-ancestry
BTBD9	13	6.1094	5e-10	Multi-ancestry
MAP2K5	5	6.1094	5e-10	Multi-ancestry
MDGA1	318	6.0139	9.05e-10	European
AAGAB	120	5.9787	1.12e-09	European
RARB	1811	5.7468	4.55e-09	European
WIPF3	5	5.726	5.1408e-09	Multi-ancestry
PIAS2	4	5.6992	6.0201e-09	Multi-ancestry
CNTNAP5	2940	5.6914	6.3e-09	European
HOXB5	18	5.5649	1.31e-08	European
PAM	769	5.5262	1.64e-08	European
MFAP3	562	5.4722	2.22e-08	European
KCNAB1	11	5.4126	3.1055e-08	Multi-ancestry
CELF4	904	5.4105	3.14e-08	European
USP32	1	5.4019	3.297e-08	Multi-ancestry
FAM114A2	166	5.3543	4.29e-08	European
MGMT	1280	5.3512	4.37e-08	European
SMAD3	396	5.2548	7.41e-08	European
TACSTD2	34	5.2419	7.95e-08	European
PRAC1	9	5.1157	1.56e-07	European
ZNF804B	2175	5.1119	1.59e-07	European
BDNF	123	5.1104	1.61e-07	European
HOXB2	24	5.0225	2.55e-07	European
IQCH	3	5.0218	2.5591e-07	Multi-ancestry
IPCEF1	9	4.9896	3.0251e-07	Multi-ancestry
GAREM	11	4.9756	3.2531e-07	Multi-ancestry
KCNT2	7	4.9173	4.3881e-07	Multi-ancestry
HOXB1	15	4.9106	4.54e-07	European
CDH11	554	4.9029	4.72e-07	European
HSF5	109	4.8854	5.16e-07	European
SH3YL1	127	4.8729	5.4979e-07	Multi-ancestry
AVL9	15	4.8535	6.0642e-07	Multi-ancestry
EXD3	319	4.8369	6.59e-07	European
CCDC148	13	4.8313	6.7827e-07	Multi-ancestry
DNAH8	1296	4.813	7.44e-07	European
FRMD4A	3455	4.778	8.85e-07	European
NOTUM	40	4.7618	9.59e-07	European
AFF3	28	4.7444	1.0457e-06	Multi-ancestry
FAM114A1	325	4.7332	1.11e-06	European
ENOX1	1515	4.732	1.11e-06	European
SKOR2	90	4.6393	1.75e-06	European
TACR3	5	4.608	2.0326e-06	Multi-ancestry
HPSE2	12	4.6067	2.046e-06	Multi-ancestry
FAM150B	31	4.6066	2.0468e-06	Multi-ancestry
ACP1	38	4.5774	2.3543e-06	Multi-ancestry
HEXB	3	4.4385	4.529e-06	Multi-ancestry
