## Supplementary Table 15 for "Ancestry-specific and multi-ancestry genome-wide association studies of restless legs syndrome"

### Sheet: Supplementary Table 15
Supplementary Table 15. Putative causal genes. Prioritized genes (supported by at least three evidence counts across the six integrative gene-mapping approaches) are indicated by asterisks (*). Significance thresholds were as follows: coloc posterior probability H4 ≥ 0.75, fastENLOC GRCP ≥ 0.5, and eCAVIAR CLPP ≥ 0.01. For transcriptome-based approaches (PrediXcan, FUSION and SMR), we applied a p…
Ancestry	Gene	coloc (H4)	PrediXcan (p-value)	SMR (p-value)	fastEnloc (GRCP)	FUSION (p-value)	eCAVIAR (CLPP)	coloc (H3)	p_HEIDI	Evidence counts	Tissue
European	OMA1	0.8093	3.266e-09	2.052e-05	0.0038	5.31e-09	0.4523	0.1907	0.444544	4	Brain_caudate_basal_ganglia
European	OMA1	0.9249	3.266e-09	4.183e-05	0.0122	5.31e-09	0.4523	0.0751	0.761433	4	Brain_substantia_nigra
European	OMA1	0.7962	1.324e-08	NA	0.003	3.5e-07	0	0.1914	NA	3	Brain_frontal_cortex_BA9
European	OMA1	0.8532	1.556e-07	NA	0.0049	5.31e-09	0	0.1431	NA	3	Brain_hypothalamus
European	OMA1	0.8325	3.266e-09	NA	0.0081	2.11e-06	0	0.1365	NA	3	Brain_putamen_basal_ganglia
European	OMA1	0.8396	1.034e-07	NA	0.0055	2.07e-09	0	0.136	NA	3	Brain_amygdala
European	SH3YL1	0.9022	6.535e-12	NA	0.172	4.38e-08	0.1029	0.0614	NA	4	Pituitary
European	ALKAL2	0.9637	0.0003626	2.881e-07	0.033	8.41e-12	0	0.0363	0.0749799	3	Brain_spinal_cord_cervical_c_1
European	ACP1	0.9168	2.076e-09	NA	0.0295	1.09e-11	0	0.0755	NA	3	Brain_cerebellum
European	KLHL5	0.9825	0.3064	NA	0.0826	1.3e-07	0.1026	0.0108	NA	3	Brain_cerebellar_hemisphere
European	GLO1	0	2.924e-14	2.688e-07	0	1.18e-14	0.0008	1	6.5723e-05	3	Brain_caudate_basal_ganglia
European	GLO1	0.0004	5.71e-15	0.0002652	0	1.91e-12	0.0177	0.9996	1.14755e-05	3	Brain_cerebellum
European	GLO1	0	7.136e-15	3.225e-07	0	6.7e-15	0	0.9999	0.000490849	3	Brain_putamen_basal_ganglia
European	IQCH	0.9314	2.549e-08	NA	0.0086	6.12e-07	NA	0.0673	NA	3	Brain_cortex
European	SKOR1	0.9649	2.5e-39	NA	0.1121	5.65e-20	NA	0.0101	NA	3	Brain_hippocampus
European	SKOR1	0.9956	NA	NA	0.8348	2.1e-50	NA	0.0042	NA	3	Pituitary
European	MAP2K5	0.9944	NA	NA	0.6813	6.28e-12	NA	0.0024	NA	3	Brain_cerebellum
European	MAP2K5	0.9984	NA	NA	0.9326	1.7e-39	NA	0.0016	NA	3	Pituitary
European	HOXB3	0.9503	4.916e-09	5.152e-06	0.0153	3.18e-08	0	0.0497	0.0772918	3	Brain_cerebellar_hemisphere
European	HOXB2	0.9739	3.958e-08	6.343e-05	0.03	3.01e-11	0	0.026	0.328804	3	Brain_cerebellar_hemisphere
European	LRRC45	0.991	3.977e-11	NA	0.142	3.4e-11	0	0.0081	NA	3	Brain_putamen_basal_ganglia
European	TSPOAP1	0.9462	8.555e-08	2.837e-06	0.0477	1.9e-08	0	0.0536	0.167156	3	Brain_cerebellum
European	ASPSCR1	0.9989	5.322e-12	NA	0.9676	6.64e-06	0	0.0007	NA	3	Pituitary
European	OMA1	0.9147	6.238e-08	7.555e-06	0.0115	1.6e-05	0	0.0853	0.263896	2	Brain_spinal_cord_cervical_c_1
European	GLO1	0.1123	1.182e-14	NA	0	2.71e-15	0.0001	0.581	NA	2	Brain_spinal_cord_cervical_c_1
European	OMA1	0.7601	1.779e-08	3.172e-05	0.0027	3.11e-06	0	0.2398	0.594331	2	Brain_cortex
European	MEIS1	0.0269	0.007433	NA	0	3.22e-50	1	0.8437	NA	2	Brain_cortex
European	ACTR1B	NA	6.349e-07	NA	NA	2.99e-07	NA	NA	NA	2	Brain_cortex
European	GLO1	0.0022	5.733e-07	0.0001643	0	9.84e-15	0.0004	0.9878	0.00123007	2	Brain_cerebellar_hemisphere
European	HOXB-AS1	0.8882	NA	5.233e-06	0.0041	2.3e-06	0	0.1114	0.0938387	2	Brain_cerebellar_hemisphere
European	ACTR1B	NA	2.99e-07	NA	NA	2.26e-07	NA	NA	NA	2	Brain_cerebellar_hemisphere
European	GLO1	0.0533	2.389e-13	NA	0	3.74e-14	0.0055	0.7096	NA	2	Brain_anterior_cingulate_cortex_BA25
European	CARD18	0.6229	6.338e-07	NA	0.0016	3.04e-08	0	0.3674	NA	2	Brain_nucleus_accumbens_basal_ganglia
European	GLO1	0.0143	1.182e-14	NA	0	3.15e-15	0.0007	0.9463	NA	2	Brain_nucleus_accumbens_basal_ganglia
European	SKOR1	0.5274	2.718e-13	NA	0.0028	2.3e-36	NA	0.1021	NA	2	Brain_nucleus_accumbens_basal_ganglia
European	MEIS1	0.0166	2.939e-49	NA	0	5.09e-49	0	0.7804	NA	2	Brain_caudate_basal_ganglia
European	FAM114A2	0.7602	NA	NA	0.003	2.39e-08	0	0.2344	NA	2	Brain_caudate_basal_ganglia
European	OMA1	0.2041	1.354e-06	0.0005409	0.0001	1.73e-06	0.0086	0.788	0.223755	2	Brain_cerebellum
European	MEIS1-AS3	0	NA	2.506e-07	0	8.66e-07	0	1	0.00145381	2	Brain_cerebellum
European	ACTR1B	NA	1.287e-07	NA	NA	2.99e-07	NA	NA	NA	2	Brain_cerebellum
European	RP11-49K24.3	0.7552	NA	NA	0.0061	9.2e-08	NA	0.1455	NA	2	Brain_cerebellum
European	RP11-229O3.1	0.7624	NA	NA	0.0118	2.76e-07	0.0001	0.2292	NA	2	Brain_cerebellum
European	IQCH-AS1	NA	1.738e-07	NA	NA	5.48e-07	NA	NA	NA	2	Brain_cerebellum
European	CCDC148	0.5174	4.728e-23	NA	0.0028	6.26e-31	0	0.466	NA	2	Brain_cerebellum
European	SKOR1	0.4571	1.606e-42	NA	0.0002	3.5e-47	NA	0.0353	NA	2	Brain_hypothalamus
European	IQCH	0.2356	6.429e-21	NA	0.0001	1.11e-20	NA	0.2718	NA	2	Brain_hypothalamus
European	ACTR1B	NA	1.104e-07	NA	NA	2.99e-07	NA	NA	NA	2	Brain_hypothalamus
European	PTPRD-AS1	0.3077	4.671e-08	0.4097	0	1.47e-12	0	0.6846	2.04671e-09	2	Brain_hippocampus
European	OMA1	0.7919	NA	1.309e-05	0.0045	5.31e-09	0	0.2081	0.932056	2	Brain_hippocampus
European	GLO1	0.0128	1.182e-14	NA	0	1.18e-14	0	0.88	NA	2	Brain_hippocampus
European	MEIS1	0.0253	2.939e-49	NA	0	5.09e-49	0	0.7395	NA	2	Brain_hippocampus
European	PAM	NA	2.417e-06	NA	NA	1.11e-06	NA	NA	NA	2	Brain_hippocampus
European	STK33	0.0327	1.076e-06	NA	0	8.43e-10	0	0.4743	NA	2	Brain_putamen_basal_ganglia
European	SKOR1	0.933	NA	NA	0.0697	1.61e-13	NA	0.0221	NA	2	Brain_putamen_basal_ganglia
European	GLO1	0.0056	1.201e-07	1.489e-05	0	1.61e-14	0.0006	0.9879	2.51174e-05	2	Pituitary
European	TSPOAP1-AS1	0.9211	NA	4.405e-05	0.2239	3.19e-08	0	0.0787	0.465067	2	Pituitary
European	HOXB2	0.0176	2.541e-07	NA	0	3.21e-07	0	0.964	NA	2	Pituitary
European	IQCH	0.4117	2.549e-08	NA	0.0074	2.6e-08	NA	0.5753	NA	2	Pituitary
European	PAM	NA	1.292e-06	NA	NA	1.63e-07	NA	NA	NA	2	Pituitary
European	ACTR1B	NA	1.597e-07	NA	NA	2.99e-07	NA	NA	NA	2	Pituitary
European	TEX14	0.0221	0.0002166	0.002145	0	0.000207	1	0.9695	0.411673	1	Brain_spinal_cord_cervical_c_1
European	PTPRD-AS1	0	4.671e-08	0.4092	0	0.221	0	0.9999	9.71797e-07	1	Brain_spinal_cord_cervical_c_1
European	FAM114A1	0.2526	NA	NA	0.0001	4.35e-05	1	0.4372	NA	1	Brain_spinal_cord_cervical_c_1
European	PPIP5K2	NA	3.119e-06	NA	NA	1.16e-06	NA	NA	NA	1	Brain_spinal_cord_cervical_c_1
European	LINC01798	NA	NA	NA	NA	3.01e-34	NA	NA	NA	1	Brain_spinal_cord_cervical_c_1
European	LINC00176	NA	NA	NA	NA	4.08e-26	NA	NA	NA	1	Brain_spinal_cord_cervical_c_1
European	HOXB-AS2	NA	NA	NA	NA	1.16e-12	NA	NA	NA	1	Brain_spinal_cord_cervical_c_1
European	HOXB2	NA	NA	NA	NA	1.24e-12	NA	NA	NA	1	Brain_spinal_cord_cervical_c_1
European	FAM110C	NA	NA	NA	NA	5.16e-12	NA	NA	NA	1	Brain_spinal_cord_cervical_c_1
European	ACP1	NA	NA	NA	NA	6.01e-12	NA	NA	NA	1	Brain_spinal_cord_cervical_c_1
European	HOXB-AS1	NA	NA	NA	NA	5.82e-09	NA	NA	NA	1	Brain_spinal_cord_cervical_c_1
European	GIN1	NA	NA	NA	NA	4.06e-08	NA	NA	NA	1	Brain_spinal_cord_cervical_c_1
European	RP11-627D16.1	NA	NA	NA	NA	5.76e-08	NA	NA	NA	1	Brain_spinal_cord_cervical_c_1
European	NOTUM	NA	NA	NA	NA	6.25e-08	NA	NA	NA	1	Brain_spinal_cord_cervical_c_1
European	HOXB5	NA	NA	NA	NA	1.18e-07	NA	NA	NA	1	Brain_spinal_cord_cervical_c_1
European	C15orf41	NA	NA	NA	NA	1.42e-07	NA	NA	NA	1	Brain_spinal_cord_cervical_c_1
European	BORA	NA	NA	NA	NA	3.92e-07	NA	NA	NA	1	Brain_spinal_cord_cervical_c_1
European	PYCR1	NA	NA	NA	NA	5.27e-07	NA	NA	NA	1	Brain_spinal_cord_cervical_c_1
European	IQCH-AS1	NA	NA	NA	NA	5.48e-07	NA	NA	NA	1	Brain_spinal_cord_cervical_c_1
European	NBAS	NA	NA	NA	NA	6.09e-07	NA	NA	NA	1	Brain_spinal_cord_cervical_c_1
European	AC009120.6	NA	NA	NA	NA	8.22e-07	NA	NA	NA	1	Brain_spinal_cord_cervical_c_1
European	ENOX1	NA	NA	NA	NA	9.6e-07	NA	NA	NA	1	Brain_spinal_cord_cervical_c_1
European	HOXB6	NA	NA	NA	NA	1.59e-06	NA	NA	NA	1	Brain_spinal_cord_cervical_c_1
European	RP11-39E3.6	NA	NA	NA	NA	1.83e-06	NA	NA	NA	1	Brain_spinal_cord_cervical_c_1
European	TSPY26P	NA	NA	NA	NA	2.07e-06	NA	NA	NA	1	Brain_spinal_cord_cervical_c_1
European	IQCH	NA	NA	NA	NA	2.26e-06	NA	NA	NA	1	Brain_spinal_cord_cervical_c_1
European	STK33	0.0003	0.217	9.615e-05	0	3.21e-08	0	0.9949	0.645606	1	Brain_cortex
European	MGMT	0	2.359e-06	0.6303	0	0.0901	0	1	0.0134278	1	Brain_cortex
European	SAPCD2	0.0819	0.09841	0.1072	0	0.0792	0.0141	0.2329	0.0872615	1	Brain_cortex
European	PTPRD-AS1	0	4.671e-08	0.409	0	0.112	0	1	3.29984e-09	1	Brain_cortex
European	ETAA1	0.2203	0.00922	NA	0.0001	2.34e-08	0	0.6077	NA	1	Brain_cortex
European	RP11-502I4.3	0.0534	6.767e-17	NA	0	0.168	NA	0.174	NA	1	Brain_cortex
European	ANKRD36	NA	6.895e-07	NA	NA	0.259	NA	NA	NA	1	Brain_cortex
European	SKOR1	NA	NA	NA	NA	5.58e-44	NA	NA	NA	1	Brain_cortex
European	MAP2K5	NA	NA	NA	NA	3.66e-14	NA	NA	NA	1	Brain_cortex
European	NPBWR2	NA	NA	NA	NA	4.85e-13	NA	NA	NA	1	Brain_cortex
European	ACP1	NA	NA	NA	NA	9.17e-12	NA	NA	NA	1	Brain_cortex
European	AC009120.4	NA	NA	NA	NA	4.76e-11	NA	NA	NA	1	Brain_cortex
European	CCDC34	NA	NA	NA	NA	8e-09	NA	NA	NA	1	Brain_cortex
European	RP11-229O3.1	NA	NA	NA	NA	1.57e-08	NA	NA	NA	1	Brain_cortex
European	SLC26A5	NA	NA	NA	NA	3.43e-08	NA	NA	NA	1	Brain_cortex
European	FAM114A2	NA	NA	NA	NA	3.52e-08	NA	NA	NA	1	Brain_cortex
European	C1D	NA	NA	NA	NA	3.67e-08	NA	NA	NA	1	Brain_cortex
European	RP11-49K24.3	NA	NA	NA	NA	5.78e-08	NA	NA	NA	1	Brain_cortex
European	TBC1D22B	NA	NA	NA	NA	8.9e-08	NA	NA	NA	1	Brain_cortex
European	FEM1B	NA	NA	NA	NA	8.47e-07	NA	NA	NA	1	Brain_cortex
European	RP1-283E3.4	NA	NA	NA	NA	1.37e-06	NA	NA	NA	1	Brain_cortex
European	CASZ1	NA	NA	NA	NA	1.54e-06	NA	NA	NA	1	Brain_cortex
European	EIF3KP1	NA	NA	NA	NA	1.55e-06	NA	NA	NA	1	Brain_cortex
European	PPIP5K2	NA	NA	NA	NA	1.78e-06	NA	NA	NA	1	Brain_cortex
European	CUEDC1	NA	NA	NA	NA	2.01e-06	NA	NA	NA	1	Brain_cortex
European	MYH10	NA	NA	NA	NA	2.12e-06	NA	NA	NA	1	Brain_cortex
European	PTPRD-AS1	0	4.671e-08	0.4081	0	0.00146	0	1	5.79225e-08	1	Brain_cerebellar_hemisphere
European	SUPT4H1	0.0019	1.179e-07	0.01745	0	0.00695	0	0.9881	0.773208	1	Brain_cerebellar_hemisphere
European	TSPOAP1	0.7498	0.847	3.022e-05	0.0028	7.18e-07	0	0.2494	0.26518	1	Brain_cerebellar_hemisphere
European	MEIS1-AS3	0	NA	1.061e-05	0	4.64e-08	0	1	0.00127818	1	Brain_cerebellar_hemisphere
European	AC137723.5	0.0001	NA	0.000625	0	0.000382	1	0.9999	0.00488667	1	Brain_cerebellar_hemisphere
European	IQCH-AS1	0.0541	1.434e-07	NA	0	0.00147	NA	0.4495	NA	1	Brain_cerebellar_hemisphere
European	CALML4	0.2505	0.2774	NA	0	4.89e-09	NA	0.0391	NA	1	Brain_cerebellar_hemisphere
European	MIR647	NA	NA	NA	NA	1.44e-42	NA	NA	NA	1	Brain_cerebellar_hemisphere
European	SKOR1	NA	NA	NA	NA	2.09e-40	NA	NA	NA	1	Brain_cerebellar_hemisphere
European	MAP2K5	NA	NA	NA	NA	7.92e-21	NA	NA	NA	1	Brain_cerebellar_hemisphere
European	CNRIP1	NA	NA	NA	NA	5.58e-19	NA	NA	NA	1	Brain_cerebellar_hemisphere
European	IQCH	NA	NA	NA	NA	9.41e-16	NA	NA	NA	1	Brain_cerebellar_hemisphere
European	CHD9	NA	NA	NA	NA	6.71e-10	NA	NA	NA	1	Brain_cerebellar_hemisphere
European	CCDC148	NA	NA	NA	NA	1.71e-08	NA	NA	NA	1	Brain_cerebellar_hemisphere
European	RP11-159H22.1	NA	NA	NA	NA	1.13e-07	NA	NA	NA	1	Brain_cerebellar_hemisphere
European	TPD52L2	NA	NA	NA	NA	3.5e-07	NA	NA	NA	1	Brain_cerebellar_hemisphere
European	TRIM66	NA	NA	NA	NA	3.67e-07	NA	NA	NA	1	Brain_cerebellar_hemisphere
European	MPO	NA	NA	NA	NA	7.18e-07	NA	NA	NA	1	Brain_cerebellar_hemisphere
European	EIF3KP1	NA	NA	NA	NA	7.54e-07	NA	NA	NA	1	Brain_cerebellar_hemisphere
European	MDGA1	NA	NA	NA	NA	7.84e-07	NA	NA	NA	1	Brain_cerebellar_hemisphere
European	ASTE1	NA	NA	NA	NA	1.52e-06	NA	NA	NA	1	Brain_cerebellar_hemisphere
European	PEX14	NA	NA	NA	NA	1.54e-06	NA	NA	NA	1	Brain_cerebellar_hemisphere
European	ZNF512B	NA	NA	NA	NA	2.26e-06	NA	NA	NA	1	Brain_cerebellar_hemisphere
European	PTPRD-AS1	0.0193	4.671e-08	0.4101	0	0.112	0	0.9523	0.000142193	1	Brain_anterior_cingulate_cortex_BA24
European	SH3YL1	0.069	NA	NA	0	2.16e-07	0	0.2875	NA	1	Brain_anterior_cingulate_cortex_BA26
European	RP11-742D12.2	0.9042	NA	NA	0.0177	0.000649	NA	0.0508	NA	1	Brain_anterior_cingulate_cortex_BA27
European	ANKRD36	NA	6.895e-07	NA	NA	0.222	NA	NA	NA	1	Brain_anterior_cingulate_cortex_BA28
European	MEIS1	NA	NA	NA	NA	2.45e-49	NA	NA	NA	1	Brain_anterior_cingulate_cortex_BA29
European	SKOR1	NA	NA	NA	NA	1.42e-46	NA	NA	NA	1	Brain_anterior_cingulate_cortex_BA30
European	UCKL1	NA	NA	NA	NA	1.69e-42	NA	NA	NA	1	Brain_anterior_cingulate_cortex_BA31
European	MAP2K5	NA	NA	NA	NA	1.89e-40	NA	NA	NA	1	Brain_anterior_cingulate_cortex_BA32
European	IQCH	NA	NA	NA	NA	2.12e-17	NA	NA	NA	1	Brain_anterior_cingulate_cortex_BA33
European	PKP4	NA	NA	NA	NA	1.07e-14	NA	NA	NA	1	Brain_anterior_cingulate_cortex_BA34
European	PIAS1	NA	NA	NA	NA	3.41e-14	NA	NA	NA	1	Brain_anterior_cingulate_cortex_BA35
European	CA10	NA	NA	NA	NA	1.7e-09	NA	NA	NA	1	Brain_anterior_cingulate_cortex_BA36
European	STK33	NA	NA	NA	NA	3.21e-08	NA	NA	NA	1	Brain_anterior_cingulate_cortex_BA37
European	TSPOAP1-AS1	NA	NA	NA	NA	8.95e-08	NA	NA	NA	1	Brain_anterior_cingulate_cortex_BA38
European	CASZ1	NA	NA	NA	NA	2.39e-07	NA	NA	NA	1	Brain_anterior_cingulate_cortex_BA39
European	ACTR1B	NA	NA	NA	NA	2.99e-07	NA	NA	NA	1	Brain_anterior_cingulate_cortex_BA40
European	LINC01668	NA	NA	NA	NA	6.63e-07	NA	NA	NA	1	Brain_anterior_cingulate_cortex_BA41
European	AAGAB	NA	NA	NA	NA	7.45e-07	NA	NA	NA	1	Brain_anterior_cingulate_cortex_BA42
European	INPP5A	NA	NA	NA	NA	9.3e-07	NA	NA	NA	1	Brain_anterior_cingulate_cortex_BA43
European	RP4-734G22.3	NA	NA	NA	NA	1.54e-06	NA	NA	NA	1	Brain_anterior_cingulate_cortex_BA44
European	YPEL2	NA	NA	NA	NA	1.7e-06	NA	NA	NA	1	Brain_anterior_cingulate_cortex_BA45
European	PPIP5K2	NA	NA	NA	NA	1.93e-06	NA	NA	NA	1	Brain_anterior_cingulate_cortex_BA46
European	PTPRD-AS1	0.0007	4.671e-08	0.4093	0	0.000516	0	0.9987	1.64078e-07	1	Brain_frontal_cortex_BA9
European	SKA2	0.8314	0.0002492	NA	0.0063	0.000225	0	0.1643	NA	1	Brain_frontal_cortex_BA9
European	MYADML2	0.0001	NA	0.0006561	0	0.000248	0.0224	0.9999	0.00227733	1	Brain_frontal_cortex_BA9
European	BTBD9	0.0506	9.558e-09	NA	0	0.000625	0.0001	0.3804	NA	1	Brain_frontal_cortex_BA9
European	MDGA1	0.0959	0.7499	NA	0	2.76e-06	0.0445	0.1991	NA	1	Brain_frontal_cortex_BA9
European	MAN1B1-AS1	0.2323	NA	0.2079	0.0002	0.143	0.0236	0.1892	0.513914	1	Brain_frontal_cortex_BA9
European	AC137723.5	0.4176	NA	NA	0.0001	6.43e-07	0	0.5659	NA	1	Brain_frontal_cortex_BA9
European	GLO1	0.006	NA	NA	0	4.87e-20	0.0001	0.9281	NA	1	Brain_frontal_cortex_BA9
European	MEIS1	NA	NA	NA	NA	3.79e-56	NA	NA	NA	1	Brain_frontal_cortex_BA9
European	SKOR1	NA	NA	NA	NA	4.01e-41	NA	NA	NA	1	Brain_frontal_cortex_BA9
European	MAP2K5	NA	NA	NA	NA	3.4e-28	NA	NA	NA	1	Brain_frontal_cortex_BA9
European	CCDC148	NA	NA	NA	NA	2.12e-24	NA	NA	NA	1	Brain_frontal_cortex_BA9
European	IQCH	NA	NA	NA	NA	9.72e-14	NA	NA	NA	1	Brain_frontal_cortex_BA9
European	RP11-500G10.5	NA	NA	NA	NA	5.28e-12	NA	NA	NA	1	Brain_frontal_cortex_BA9
European	AC019186.1	NA	NA	NA	NA	1.76e-11	NA	NA	NA	1	Brain_frontal_cortex_BA9
European	GIN1	NA	NA	NA	NA	2.31e-07	NA	NA	NA	1	Brain_frontal_cortex_BA9
European	FAM110C	NA	NA	NA	NA	3.14e-07	NA	NA	NA	1	Brain_frontal_cortex_BA9
European	ALKAL2	NA	NA	NA	NA	7.87e-07	NA	NA	NA	1	Brain_frontal_cortex_BA9
European	EIF3KP1	NA	NA	NA	NA	1.54e-06	NA	NA	NA	1	Brain_frontal_cortex_BA9
European	LINC01829	NA	NA	NA	NA	2.28e-06	NA	NA	NA	1	Brain_frontal_cortex_BA9
European	MGMT	0	4.116e-08	0.6303	0	0.008714	0	1	0.0127484	1	Brain_nucleus_accumbens_basal_ganglia
European	CTD-2009A10.1	NA	NA	NA	NA	2.45e-08	NA	NA	NA	1	Brain_nucleus_accumbens_basal_ganglia
European	ZGPAT	NA	NA	NA	NA	1.74e-06	NA	NA	NA	1	Brain_nucleus_accumbens_basal_ganglia
European	IER3IP1	NA	NA	NA	NA	1.61e-06	NA	NA	NA	1	Brain_nucleus_accumbens_basal_ganglia
European	PAM	NA	NA	NA	NA	8.1e-07	NA	NA	NA	1	Brain_nucleus_accumbens_basal_ganglia
European	HOXB2	NA	NA	NA	NA	5.46e-07	NA	NA	NA	1	Brain_nucleus_accumbens_basal_ganglia
European	EIF3KP1	NA	NA	NA	NA	2.26e-07	NA	NA	NA	1	Brain_nucleus_accumbens_basal_ganglia
European	AAGAB	NA	NA	NA	NA	2.21e-07	NA	NA	NA	1	Brain_nucleus_accumbens_basal_ganglia
European	IQCH-AS1	NA	NA	NA	NA	2.2e-07	NA	NA	NA	1	Brain_nucleus_accumbens_basal_ganglia
European	GLP1R	NA	NA	NA	NA	1.63e-07	NA	NA	NA	1	Brain_nucleus_accumbens_basal_ganglia
European	CASP1	NA	NA	NA	NA	4.54e-08	NA	NA	NA	1	Brain_nucleus_accumbens_basal_ganglia
European	NOTUM	NA	NA	NA	NA	5.5e-09	NA	NA	NA	1	Brain_nucleus_accumbens_basal_ganglia
European	ASPSCR1	NA	NA	NA	NA	1.78e-08	NA	NA	NA	1	Brain_nucleus_accumbens_basal_ganglia
European	CENPX	0	0.02363	0.03038	0	0.035	1	1	0.000369072	1	Brain_nucleus_accumbens_basal_ganglia
European	ANAPC11	NA	NA	NA	NA	5.74e-10	NA	NA	NA	1	Brain_nucleus_accumbens_basal_ganglia
European	MAP2K5	NA	NA	NA	NA	9.74e-14	NA	NA	NA	1	Brain_nucleus_accumbens_basal_ganglia
European	MEIS1	NA	NA	NA	NA	4.12e-31	NA	NA	NA	1	Brain_nucleus_accumbens_basal_ganglia
European	MYT1	NA	NA	NA	NA	1.44e-42	NA	NA	NA	1	Brain_nucleus_accumbens_basal_ganglia
European	SLC35E2	NA	0.3969	NA	NA	3.97e-07	NA	NA	NA	1	Brain_nucleus_accumbens_basal_ganglia
European	STK33	0.0351	0.217	NA	0	3.21e-08	0	0.5528	NA	1	Brain_nucleus_accumbens_basal_ganglia
European	PTPRD-AS1	0.0004	4.671e-08	0.4091	0	0.2596	0	0.9996	1.79855e-08	1	Brain_nucleus_accumbens_basal_ganglia
European	LRRC45	NA	NA	NA	NA	2.3e-06	NA	NA	NA	1	Brain_nucleus_accumbens_basal_ganglia
European	LRRK2	NA	NA	NA	NA	9.81e-07	NA	NA	NA	1	Brain_caudate_basal_ganglia
European	GIN1	NA	NA	NA	NA	8.94e-07	NA	NA	NA	1	Brain_caudate_basal_ganglia
European	YRDC	NA	NA	NA	NA	8.61e-07	NA	NA	NA	1	Brain_caudate_basal_ganglia
European	PCYT2	NA	NA	NA	NA	1.36e-06	NA	NA	NA	1	Brain_caudate_basal_ganglia
European	EIF3KP1	NA	NA	NA	NA	5.33e-07	NA	NA	NA	1	Brain_caudate_basal_ganglia
European	IQCH-AS1	NA	NA	NA	NA	1.02e-12	NA	NA	NA	1	Brain_caudate_basal_ganglia
European	FAAP100	NA	NA	NA	NA	5.07e-07	NA	NA	NA	1	Brain_caudate_basal_ganglia
European	IQCH	NA	NA	NA	NA	4.35e-07	NA	NA	NA	1	Brain_caudate_basal_ganglia
European	RP11-60A24.3	NA	NA	NA	NA	9e-08	NA	NA	NA	1	Brain_caudate_basal_ganglia
European	TSPOAP1-AS1	NA	NA	NA	NA	2.39e-08	NA	NA	NA	1	Brain_caudate_basal_ganglia
European	PNO1	NA	NA	NA	NA	2.07e-09	NA	NA	NA	1	Brain_caudate_basal_ganglia
European	BORA	NA	NA	NA	NA	3.44e-11	NA	NA	NA	1	Brain_caudate_basal_ganglia
European	PIAS1	NA	NA	NA	NA	1.44e-11	NA	NA	NA	1	Brain_caudate_basal_ganglia
European	GATM	NA	NA	NA	NA	1.48e-06	NA	NA	NA	1	Brain_caudate_basal_ganglia
European	RFC1	NA	NA	NA	NA	7.51e-12	NA	NA	NA	1	Brain_caudate_basal_ganglia
European	CCDC148	NA	NA	NA	NA	5.72e-16	NA	NA	NA	1	Brain_caudate_basal_ganglia
European	RP11-360F5.1	NA	NA	NA	NA	7e-13	NA	NA	NA	1	Brain_caudate_basal_ganglia
European	ETAA1	NA	NA	NA	NA	4.98e-21	NA	NA	NA	1	Brain_caudate_basal_ganglia
European	SKOR1	NA	NA	NA	NA	3.01e-47	NA	NA	NA	1	Brain_caudate_basal_ganglia
European	ANKRD36	NA	6.895e-07	NA	NA	0.225	NA	NA	NA	1	Brain_caudate_basal_ganglia
European	LINC01668	NA	8.07e-05	NA	NA	2.38e-06	NA	NA	NA	1	Brain_caudate_basal_ganglia
European	PPIP5K2	NA	3.119e-06	NA	NA	1.24e-06	NA	NA	NA	1	Brain_caudate_basal_ganglia
European	STK33	0.0325	NA	NA	0	6.72e-08	0	0.5845	NA	1	Brain_caudate_basal_ganglia
European	MAP2K5	0.1751	0.006456	NA	0.0001	1.58e-18	NA	0.4884	NA	1	Brain_caudate_basal_ganglia
European	TSPOAP1	0.1134	NA	0.01875	0	8.06e-07	0	0.3508	0.591948	1	Brain_caudate_basal_ganglia
European	PYCR1	0.1656	1.708e-05	NA	0.0001	3.01e-07	0	0.5904	NA	1	Brain_caudate_basal_ganglia
European	BTBD9	0	0.3988	0.6392	0	1.36e-16	0	1	4.83021e-05	1	Brain_caudate_basal_ganglia
European	PTPRD-AS1	0	4.671e-08	3.264e-06	0	0.00209	0	1	2.01197e-09	1	Brain_caudate_basal_ganglia
European	TEX14	0.01	0.0001818	0.001935	0	0.000221	0.0714	0.9868	0.115514	1	Brain_caudate_basal_ganglia
European	NOTUM	0.0757	8.436e-07	0.000105	0	4.52e-06	0	0.9242	0.0509775	1	Brain_caudate_basal_ganglia
European	HDHD2	NA	NA	NA	NA	1.66e-06	NA	NA	NA	1	Brain_caudate_basal_ganglia
European	RNF43	0.1875	0.002868	NA	0.0003	8.08e-07	0	0.7421	NA	1	Brain_cerebellum
European	MDGA1	NA	NA	NA	NA	4.69e-12	NA	NA	NA	1	Brain_cerebellum
European	RP4-761J14.10	NA	NA	NA	NA	8.76e-07	NA	NA	NA	1	Brain_cerebellum
European	LINC00492	NA	NA	NA	NA	8.39e-07	NA	NA	NA	1	Brain_cerebellum
European	EIF3KP1	NA	NA	NA	NA	6.46e-08	NA	NA	NA	1	Brain_cerebellum
European	ZFAND3	NA	NA	NA	NA	2.28e-08	NA	NA	NA	1	Brain_cerebellum
European	AC009120.3	NA	NA	NA	NA	1.07e-08	NA	NA	NA	1	Brain_cerebellum
European	RP11-34F13.2	NA	NA	NA	NA	3.86e-09	NA	NA	NA	1	Brain_cerebellum
European	SMAD3	NA	NA	NA	NA	3.75e-09	NA	NA	NA	1	Brain_cerebellum
European	NARF-IT1	NA	NA	NA	NA	3.48e-10	NA	NA	NA	1	Brain_cerebellum
European	RP13-650J16.1	NA	NA	NA	NA	3.48e-10	NA	NA	NA	1	Brain_cerebellum
European	PKP4-AS1	NA	NA	NA	NA	1.97e-11	NA	NA	NA	1	Brain_cerebellum
European	ACVR1	NA	NA	NA	NA	7.15e-12	NA	NA	NA	1	Brain_cerebellum
European	UPP2-IT1	NA	NA	NA	NA	3.35e-12	NA	NA	NA	1	Brain_cerebellum
European	ASPSCR1	0.5183	9.922e-05	NA	0.001	8.19e-08	0	0.4242	NA	1	Brain_cerebellum
European	PRPF6	NA	NA	NA	NA	4.05e-25	NA	NA	NA	1	Brain_cerebellum
European	SLC35E2B	NA	0.004802	NA	NA	2.27e-06	NA	NA	NA	1	Brain_cerebellum
European	RP11-342K6.4	NA	0.004534	NA	NA	1.66e-06	NA	NA	NA	1	Brain_cerebellum
European	PIAS2	NA	0.0006615	NA	NA	8.89e-09	NA	NA	NA	1	Brain_cerebellum
European	HOXB3	0.0008	8.925e-09	0.000158	0	1.04e-05	0	0.9992	0.0112965	1	Brain_cerebellum
European	SUPT4H1	0.0006	1.179e-07	0.01127	0	0.00716	0	0.9963	0.375262	1	Brain_cerebellum
European	TANC1	0.2402	0.09445	0.6768	0.0001	0.00119	1	0.4389	0.00945296	1	Brain_cerebellum
European	PTPRD-AS1	0	4.671e-08	0.4079	0	0.02898	0	1	7.59009e-09	1	Brain_cerebellum
European	MEIS1	0.0474	NA	NA	0.0001	0.114	0.0389	0.5562	NA	1	Brain_cerebellum
European	SKOR1	0.1729	9.266e-06	NA	0.0002	1.61e-10	NA	0.1937	NA	1	Brain_cerebellum
European	RP11-234G16.5	0.0126	NA	0.09634	0	0.0538	0.25	0.8831	0.064377	1	Brain_cerebellum
European	PYCR1	NA	NA	NA	NA	2.4e-06	NA	NA	NA	1	Brain_cerebellum
European	NOTUM	0.0088	4.154e-05	0.0005346	0	1.03e-06	0	0.9905	0.00500161	1	Brain_hypothalamus
European	AC092667.2	NA	NA	NA	NA	2.57e-08	NA	NA	NA	1	Brain_hypothalamus
European	RP1-153P14.3	NA	NA	NA	NA	1.86e-06	NA	NA	NA	1	Brain_hypothalamus
European	PAM	NA	NA	NA	NA	1.82e-06	NA	NA	NA	1	Brain_hypothalamus
European	RP11-502I4.3	NA	NA	NA	NA	1.09e-06	NA	NA	NA	1	Brain_hypothalamus
European	PPIP5K2	NA	NA	NA	NA	7.72e-07	NA	NA	NA	1	Brain_hypothalamus
European	MKS1	NA	NA	NA	NA	7.21e-07	NA	NA	NA	1	Brain_hypothalamus
European	RP5-890E16.2	NA	NA	NA	NA	3.93e-07	NA	NA	NA	1	Brain_hypothalamus
European	SEPT4	NA	NA	NA	NA	1.21e-07	NA	NA	NA	1	Brain_hypothalamus
European	LINC01829	NA	NA	NA	NA	1.16e-07	NA	NA	NA	1	Brain_hypothalamus
European	ANKRD18EP	NA	NA	NA	NA	9.44e-08	NA	NA	NA	1	Brain_hypothalamus
European	MYT1	NA	NA	NA	NA	1.88e-12	NA	NA	NA	1	Brain_hypothalamus
European	PKP4	NA	NA	NA	NA	3.42e-12	NA	NA	NA	1	Brain_hypothalamus
European	PTPRD-AS1	0.0003	4.671e-08	0.4095	0	0.928	0	0.9993	2.3012e-07	1	Brain_hypothalamus
European	HMGN2P40	NA	NA	NA	NA	5.69e-13	NA	NA	NA	1	Brain_hypothalamus
European	PKP4-AS1	NA	NA	NA	NA	1.13e-13	NA	NA	NA	1	Brain_hypothalamus
European	ZBTB43	NA	NA	NA	NA	3.09e-14	NA	NA	NA	1	Brain_hypothalamus
European	LINC01668	NA	1.073e-06	NA	NA	1.23e-05	NA	NA	NA	1	Brain_hypothalamus
European	RPL27A	0.0603	NA	NA	0	6.29e-08	0	0.2093	NA	1	Brain_hypothalamus
European	TSPOAP1-AS1	0.7283	NA	NA	0.0052	2.4e-07	0	0.144	NA	1	Brain_hypothalamus
European	PYCR1	0.0022	NA	0.0003905	0	1.86e-06	0	0.9977	0.00206904	1	Brain_hypothalamus
European	EIF3KP1	NA	NA	NA	NA	2.09e-06	NA	NA	NA	1	Brain_hypothalamus
European	PTPRD-AS1	0.0025	4.671e-08	0.41	0	0.112	0	0.9798	2.51959e-05	1	Brain_substantia_nigra
European	RP1-153P14.3	NA	NA	NA	NA	1.22e-06	NA	NA	NA	1	Brain_substantia_nigra
European	RP3-441A12.1	NA	NA	NA	NA	1.02e-06	NA	NA	NA	1	Brain_substantia_nigra
European	IQCH	NA	NA	NA	NA	8.99e-07	NA	NA	NA	1	Brain_substantia_nigra
European	EIF3KP1	NA	NA	NA	NA	2.31e-07	NA	NA	NA	1	Brain_substantia_nigra
European	FAM114A1	NA	NA	NA	NA	1.64e-07	NA	NA	NA	1	Brain_substantia_nigra
European	IQCH-AS1	NA	NA	NA	NA	1.27e-09	NA	NA	NA	1	Brain_substantia_nigra
European	MZT1	NA	NA	NA	NA	1.49e-10	NA	NA	NA	1	Brain_substantia_nigra
European	RPL27A	NA	NA	NA	NA	5.2e-11	NA	NA	NA	1	Brain_substantia_nigra
European	RP11-132F7.2	NA	NA	NA	NA	3.37e-11	NA	NA	NA	1	Brain_substantia_nigra
European	ALKAL2	NA	NA	NA	NA	8.41e-12	NA	NA	NA	1	Brain_substantia_nigra
European	C15orf61	NA	NA	NA	NA	6.78e-12	NA	NA	NA	1	Brain_substantia_nigra
European	MEIS1	NA	NA	NA	NA	1.77e-18	NA	NA	NA	1	Brain_substantia_nigra
European	MAP2K5	NA	NA	NA	NA	1.64e-19	NA	NA	NA	1	Brain_substantia_nigra
European	GPER1	NA	NA	NA	NA	1.69e-22	NA	NA	NA	1	Brain_substantia_nigra
European	PSMG3	NA	NA	NA	NA	1.69e-22	NA	NA	NA	1	Brain_substantia_nigra
European	SKOR1	NA	NA	NA	NA	5.66e-30	NA	NA	NA	1	Brain_substantia_nigra
European	NTNG1	NA	NA	NA	NA	3.4e-39	NA	NA	NA	1	Brain_substantia_nigra
European	CHD9	NA	NA	NA	NA	8.14e-74	NA	NA	NA	1	Brain_substantia_nigra
European	PKP4-AS1	0.5865	NA	NA	0.001	2.31e-28	0	0.2391	NA	1	Brain_substantia_nigra
European	DAPL1	NA	NA	NA	NA	1.53e-06	NA	NA	NA	1	Brain_substantia_nigra
European	ASPSCR1	0.075	8.301e-08	NA	0	0.784	0	0.0779	NA	1	Brain_hippocampus
European	MYADML2	0.1982	NA	NA	0.0001	5.73e-07	0	0.5032	NA	1	Brain_hippocampus
European	CCDC148	NA	NA	NA	NA	4.88e-26	NA	NA	NA	1	Brain_hippocampus
European	ETAA1	NA	NA	NA	NA	4.38e-18	NA	NA	NA	1	Brain_hippocampus
European	RP11-467J12.4	NA	NA	NA	NA	3.51e-13	NA	NA	NA	1	Brain_hippocampus
European	NRDE2	NA	NA	NA	NA	6.04e-08	NA	NA	NA	1	Brain_hippocampus
European	ALKAL2	NA	NA	NA	NA	8.11e-08	NA	NA	NA	1	Brain_hippocampus
European	PDK1	NA	NA	NA	NA	5.24e-07	NA	NA	NA	1	Brain_hippocampus
European	HOXB-AS1	NA	NA	NA	NA	9.34e-07	NA	NA	NA	1	Brain_hippocampus
European	NOTUM	NA	NA	NA	NA	1.33e-06	NA	NA	NA	1	Brain_hippocampus
European	EIF3KP1	NA	NA	NA	NA	1.51e-06	NA	NA	NA	1	Brain_hippocampus
European	CENPX	0	0.02645	0.03183	0	0.0494	1	1	2.15827e-05	1	Brain_putamen_basal_ganglia
European	PTPRD-AS1	0.0013	4.671e-08	0.4091	0	0.135	0	0.9986	2.86885e-09	1	Brain_putamen_basal_ganglia
European	LINC01668	NA	7.239e-06	NA	NA	1.05e-06	NA	NA	NA	1	Brain_putamen_basal_ganglia
European	CNTNAP5	NA	0.5185	NA	NA	1.66e-06	NA	NA	NA	1	Brain_putamen_basal_ganglia
European	UPP2	NA	NA	NA	NA	1.49e-31	NA	NA	NA	1	Brain_putamen_basal_ganglia
European	RP11-1152H14.1	NA	NA	NA	NA	1.15e-11	NA	NA	NA	1	Brain_putamen_basal_ganglia
European	HOXB2	NA	NA	NA	NA	4.05e-11	NA	NA	NA	1	Brain_putamen_basal_ganglia
European	UCKL1-AS1	NA	NA	NA	NA	8.04e-09	NA	NA	NA	1	Brain_putamen_basal_ganglia
European	BTBD9	NA	NA	NA	NA	1.3e-08	NA	NA	NA	1	Brain_putamen_basal_ganglia
European	KIF18A	NA	NA	NA	NA	1.13e-07	NA	NA	NA	1	Brain_putamen_basal_ganglia
European	PPIP5K2	NA	NA	NA	NA	2.46e-07	NA	NA	NA	1	Brain_putamen_basal_ganglia
European	GALNT10	NA	NA	NA	NA	4.91e-07	NA	NA	NA	1	Brain_putamen_basal_ganglia
European	RP13-20L14.1	NA	NA	NA	NA	5.73e-07	NA	NA	NA	1	Brain_putamen_basal_ganglia
European	GIN1	NA	NA	NA	NA	6.58e-07	NA	NA	NA	1	Brain_putamen_basal_ganglia
European	PAM	NA	NA	NA	NA	8.79e-07	NA	NA	NA	1	Brain_putamen_basal_ganglia
European	EIF3KP1	NA	NA	NA	NA	1.28e-06	NA	NA	NA	1	Brain_putamen_basal_ganglia
European	MEIS1	NA	NA	NA	NA	1.94e-06	NA	NA	NA	1	Brain_putamen_basal_ganglia
European	IQCH	NA	NA	NA	NA	2.15e-06	NA	NA	NA	1	Brain_putamen_basal_ganglia
European	RP11-502I4.3	0.6117	NA	NA	0.0038	9.41e-15	NA	0.0831	NA	1	Brain_amygdala
European	SKOR1	NA	NA	NA	NA	2e-28	NA	NA	NA	1	Brain_amygdala
European	GLO1	NA	NA	NA	NA	1.07e-26	NA	NA	NA	1	Brain_amygdala
European	UCKL1-AS1	NA	NA	NA	NA	8.4e-23	NA	NA	NA	1	Brain_amygdala
European	BTBD9	NA	NA	NA	NA	7.28e-18	NA	NA	NA	1	Brain_amygdala
European	SEMA6D	NA	NA	NA	NA	6.21e-10	NA	NA	NA	1	Brain_amygdala
European	AC140912.1	NA	NA	NA	NA	9.75e-10	NA	NA	NA	1	Brain_amygdala
European	RIC3	NA	NA	NA	NA	1.57e-09	NA	NA	NA	1	Brain_amygdala
European	AFF3	NA	NA	NA	NA	2.57e-08	NA	NA	NA	1	Brain_amygdala
European	SMAD3	NA	NA	NA	NA	2.71e-08	NA	NA	NA	1	Brain_amygdala
European	RP11-401L13.4	NA	NA	NA	NA	2.76e-08	NA	NA	NA	1	Brain_amygdala
European	PKP4	NA	NA	NA	NA	7.46e-08	NA	NA	NA	1	Brain_amygdala
European	PYCR1	NA	NA	NA	NA	7.72e-08	NA	NA	NA	1	Brain_amygdala
European	FAM114A1	NA	NA	NA	NA	1.11e-07	NA	NA	NA	1	Brain_amygdala
European	FAM114A2	NA	NA	NA	NA	1.34e-07	NA	NA	NA	1	Brain_amygdala
European	GIN1	NA	NA	NA	NA	2.91e-07	NA	NA	NA	1	Brain_amygdala
European	TPT1P9	NA	NA	NA	NA	3.48e-07	NA	NA	NA	1	Brain_amygdala
European	MAP2K5	NA	NA	NA	NA	1.5e-06	NA	NA	NA	1	Brain_amygdala
European	NEK11	NA	NA	NA	NA	1.52e-06	NA	NA	NA	1	Brain_amygdala
European	NUDT3	NA	NA	NA	NA	2.08e-06	NA	NA	NA	1	Brain_amygdala
European	MTMR4	NA	NA	NA	NA	2.49e-06	NA	NA	NA	1	Brain_amygdala
European	FAM114A1	0.0002	9.016e-05	0.0001416	0	7.81e-08	0	0.9998	0.12323	1	Pituitary
European	PTPRD-AS1	0.0028	4.671e-08	0.1187	0	0.0179	0	0.9971	4.83363e-10	1	Pituitary
European	MGMT	0	0.01174	0.6302	0	0.226	0.25	1	0.00825855	1	Pituitary
European	DAB1	0.6919	NA	9.009e-05	0.0052	5.24e-08	0	0.3081	0.220209	1	Pituitary
European	ZNF804B	0.0036	0.5653	NA	0	5.13e-08	0.0007	0.985	NA	1	Pituitary
European	PPIP5K2	NA	6.667e-06	NA	NA	1.63e-06	NA	NA	NA	1	Pituitary
European	TOX3	NA	4.297e-17	NA	NA	0.102	NA	NA	NA	1	Pituitary
European	LKAAEAR1	NA	NA	NA	NA	1.69e-42	NA	NA	NA	1	Pituitary
European	AAGAB	NA	NA	NA	NA	5.36e-36	NA	NA	NA	1	Pituitary
European	CCDC148	NA	NA	NA	NA	1.96e-14	NA	NA	NA	1	Pituitary
European	SEMA6D	NA	NA	NA	NA	2.45e-13	NA	NA	NA	1	Pituitary
European	ACP1	NA	NA	NA	NA	1.86e-12	NA	NA	NA	1	Pituitary
European	PKP4-AS1	NA	NA	NA	NA	1.97e-11	NA	NA	NA	1	Pituitary
European	RP11-34F13.2	NA	NA	NA	NA	1.36e-09	NA	NA	NA	1	Pituitary
European	HOXB3	NA	NA	NA	NA	3.64e-09	NA	NA	NA	1	Pituitary
European	TMEM184A	NA	NA	NA	NA	2.01e-07	NA	NA	NA	1	Pituitary
European	HSF5	NA	NA	NA	NA	2.68e-07	NA	NA	NA	1	Pituitary
European	LACC1	NA	NA	NA	NA	3.12e-07	NA	NA	NA	1	Pituitary
European	MEIS1	NA	NA	NA	NA	4.51e-07	NA	NA	NA	1	Pituitary
European	RP11-849F2.9	NA	NA	NA	NA	7.45e-07	NA	NA	NA	1	Pituitary
European	RP11-476I15.6	NA	NA	NA	NA	7.68e-07	NA	NA	NA	1	Pituitary
European	EIF3KP1	NA	NA	NA	NA	1.57e-06	NA	NA	NA	1	Pituitary
Latin American	AC016907.3	NA	NA	NA	NA	1.53e-06	NA	NA	NA	1	Brain_cerebellar_hemisphere
Latin American	LBX1-AS1	NA	NA	NA	NA	2.04e-06	NA	NA	NA	1	Brain_cerebellar_hemisphere
Latin American	CHD9	NA	NA	NA	NA	1.06e-06	NA	NA	NA	1	Brain_substantia_nigra
Latin American	UPP2	NA	NA	NA	NA	2.26e-06	NA	NA	NA	1	Brain_putamen_basal_ganglia
Latin American	PI4KAP2	NA	NA	NA	NA	4.66e-07	NA	NA	NA	1	Pituitary
