## Supplementary Table 16 for "Ancestry-specific and multi-ancestry genome-wide association studies of restless legs syndrome"

### Sheet: Supplementary Table 16
Supplementary Table 16. Performance of polygenic risk scores in the independent target cohort. Odds ratios represent the change in odds of RLS per one standard deviation increase in PRS, estimated from logistic regression adjusted for age, sex, and the first ten PCs. AUC_base indicates discrimination of the covariate-only model; AUC_prs indicates discrimination after addition of PRS; ΔAUC represe…
GWAS	Sample size	OR (95% CI)	p-value	AUC_base	AUC_prs	DeltaAUC
PRS_current_EUR	369,93 cases and 639,182 controls	1.78 (1.62-1.97	5.08924e-31	0.574358	0.677978	0.10362
PRS_EU-RLS-GENE	7,248 cases and 19,802 controls	1.34 (1.22-1.48)	4.85593e-09	0.574358	0.609286	0.0349281
PRS_survey-based_UKB	7,317 cases and 86,961 controls	1.41 (1-28-1.55)	5.25284e-12	0.574358	0.622358	0.048
PRS_EHR-based_AoU	8,300 cases and 106,479 controls	1.40 (1.26-1.56)	8.92599e-10	0.574358	0.614201	0.0398426
