## Supplementary Table 17 for "Ancestry-specific and multi-ancestry genome-wide association studies of restless legs syndrome"

### Sheet: Supplementary Table 17
Supplementary Table 17. Risk enrichment across PRS deciles in the target cohort. Comparison of individuals in the highest (10th) versus lowest (1st) PRS decile in the independent All of Us target cohort. Odds ratios (OR) were estimated from logistic regression adjusted for age, sex, and the first ten genetic principal components. Training sources: PRS_current_EUR:European multi-cohort meta-analys…
Training PRS	Top vs Bottom Decile OR (95% CI)	p-value
PRS_current_EUR (meta-analysis)	6.01 (3.63-9.94)	2.95778e-12
PRS_EU-RLS-GENE (clinical)	3.19 (1.96-5.21)	3.45098e-06
PRS_UKB_survey	2.48 (1.62 -3.78)	2.80944e-05
PRS_AoU_EHR	3.63 (2.20-6.01)	5.26721e-07
